# Potassium Channel Regulation Dysfunction as a Potential Driving Factor of Membrane Potential Disturbance in Restless Legs Syndrome

**DOI:** 10.1101/2025.07.17.25331613

**Authors:** Xin Yao

## Abstract

**Background:** Restless legs syndrome (RLS) is a common neurological disorder whose pathophysiology remains poorly understood. Previous neuroelectrophysiological studies have found a widespread increase in neural excitability. Potassium channels are fundamental determinants of neuronal excitability through their control of resting membrane potential and firing threshold. Mendelian randomization (MR) analysis provides a powerful method for studying the potential relationship between the regulatory function of potassium channels and RLS.

**Methods:** In the exploration phase, based on MR analysis and enrichment analysis results of opioids use, cerebrospinal fluid (CSF) and brain metabolites, and different RLS datasets, it is proposed that potassium channels may play a potential role in RLS. Subsequently, cis-MR across different RLS datasets based on *KCN*-genes OpenGWAS eQTLs and brain single cell eQTLs (sc-eQTLs) were used for further discovery. Using data from external experiments, differential expression analysis of *KCN*-genes was performed in human neural stem cells with *MEIS1* gene knockout and overexpression. In addition, through assuming the regulation of potassium channels in the opioids treatment and the role of mediating factors, an exploratory simulation model was designed to simulate the dynamic relationship and explore the potential influencing factors between opioids and RLS.

**Results:** This study conducted exploratory MR analysis between the genome-wide association study (GWAS) data for opioids use and RLS, and four candidate mediators were found and evaluated in mediation analysis using 1402 CSF and brain metabolites as mediators. Enrichment analyses across different RLS datasets of genes mapped from instrumental variable linked to RLS-related candidate metabolites showed, the mechanism of RLS may be related to potassium channels, membrane potential regulation, synaptic function and addiction. Based on these clues, further exploration was conducted on the causal relationship between potassium channels and RLS. eQTLs of *KCN*-designated genes (*KCN*-genes) were obtained from the OpenGWAS website and subjected to single gene cis-MR analysis, and the results showed that 13 *KCN*-genes were significantly correlations with RLS. The further analysis based on sc-eQTLs supports higher expression of *KCNAB1* gene in oligodendrocytes and *KCNMA1* gene in microglia were associated with higher RLS risk. Differential expression analysis of *KCN*-genes between *MEIS1* gene knockout and overexpression showed the regulatory mode of *MEIS1* on different *KCN*-genes.

**Conclusion:** This study provides the genetic support and preliminary multi method evaluation for understanding the relationship between potassium channel regulation and RLS, and proposes “Membrane Potential Disturbance” hypothesis, that may suggest a new perspective and framework for understanding the pathophysiology of RLS.
