## Supplementary material for "Potassium Channel Regulation Dysfunction as a Potential Driving Factor of Membrane Potential Disturbance in Restless Legs Syndrome": S4_FoldEnrichment_Comparison_Analysis.xlsx

### Sheet: Summary_Statistics
Threshold

### Sheet: GO_p0.05
ID

### Sheet: GO_p0.1
ID

### Sheet: GO_p0.15
ID

### Sheet: GO_p0.2
ID

### Sheet: KEGG_p0.05
ID

### Sheet: KEGG_p0.1
ID

### Sheet: KEGG_p0.15
ID

### Sheet: KEGG_p0.2
ID
