## Supplementary material for "Potassium Channel Regulation Dysfunction as a Potential Driving Factor of Membrane Potential Disturbance in Restless Legs Syndrome": harmonized_data.csv

SNP	effect_allele.exposure	other_allele.exposure	effect_allele.outcome	other_allele.outcome	beta.exposure	beta.outcome	eaf.exposure	eaf.outcome	remove	palindromic	ambiguous	id.outcome	se.outcome	pval.outcome	outcome	samplesize.outcome	se.exposure	pval.exposure	id.exposure	exposure	samplesize.exposure	action	SNP_index	mr_keep
rs11184950	T	C	T	C	0.111	0.00974843215753729	0.413222	0.414362	FALSE	FALSE	FALSE	opioid use	0.0108663642973428	0.37	opioid use	78808	0.0164	1.429e-11	RLS	RLS	48808	2	1	TRUE
rs113851554	T	G	T	G	0.5044	0.0651725295948258	0.0512185	0.0512402	FALSE	FALSE	FALSE	opioid use	0.0245822114680513	0.008	opioid use	78808	0.0319	2.36e-56	RLS	RLS	48808	2	1	TRUE
rs2361717	G	C	G	C	0.1047	-0.0111320752835466	0.341714	0.332151	FALSE	TRUE	FALSE	opioid use	0.0113728077911786	0.33	opioid use	78808	0.0175	2.164e-09	RLS	RLS	48808	2	1	TRUE
rs3104797	C	A	C	A	0.1515	-0.00123822094097472	0.435498	0.414171	FALSE	FALSE	FALSE	opioid use	0.0108914879996273	0.91	opioid use	78808	0.0167	1.18e-19	RLS	RLS	48808	2	1	TRUE
rs35196838	A	C	A	C	0.1314	0.0115649387629846	0.146515	0.142416	FALSE	FALSE	FALSE	opioid use	0.0153458865291423	0.45	opioid use	78808	0.022	2.197e-09	RLS	RLS	48808	2	1	TRUE
rs4714163	C	T	C	T	0.2156	0.0111975227700374	0.300534	0.291019	FALSE	FALSE	FALSE	opioid use	0.0117986521245063	0.34	opioid use	78808	0.0185	1.632e-31	RLS	RLS	48808	2	1	TRUE
rs8037262	T	C	T	C	-0.1468	-0.00980807069552293	0.330777	0.317007	FALSE	FALSE	FALSE	opioid use	0.0115037511720643	0.39	opioid use	78808	0.0177	1.041e-16	RLS	RLS	48808	2	1	TRUE
