## Supplementary material for "Potassium Channel Regulation Dysfunction as a Potential Driving Factor of Membrane Potential Disturbance in Restless Legs Syndrome": leave_one_out_results.csv

exposure	outcome	id.exposure	id.outcome	samplesize	SNP	b	se	p
RLS	opioid use	RLS	opioid use	78808	rs11184950	0.0618292923378043	0.0290146993579486	0.0330920725029656
RLS	opioid use	RLS	opioid use	78808	rs113851554	0.0348986901528992	0.0323989415314552	0.28141091094474
RLS	opioid use	RLS	opioid use	78808	rs2361717	0.0749905503492963	0.0278538270223476	0.00709634363798172
RLS	opioid use	RLS	opioid use	78808	rs3104797	0.0756040305945413	0.0291086622135603	0.00939588597092455
RLS	opioid use	RLS	opioid use	78808	rs35196838	0.0624388784734432	0.0287193943846975	0.0296975131872566
RLS	opioid use	RLS	opioid use	78808	rs4714163	0.0676149073392526	0.0320671599956415	0.0349842586280247
RLS	opioid use	RLS	opioid use	78808	rs8037262	0.0633992255608552	0.0298832655609855	0.0338744662259225
RLS	opioid use	RLS	opioid use	78808	All	0.0638038508900647	0.0269808866721954	0.0180408027934834
