## Supplementary material for "Potassium Channel Regulation Dysfunction as a Potential Driving Factor of Membrane Potential Disturbance in Restless Legs Syndrome": mr_outcome.csv

method	nsnp	b	se	pval	OR	LowerCI	UpperCI
MR Egger	7	0.153886812645469	0.0611694323359709	0.0534514654200162	1.16635886223278	1.03457914958491	1.31492404042238
Weighted median	7	0.0661035469874997	0.0353632019838569	0.0615845738707033	1.06833733455147	0.996796812286632	1.14501234988736
Inverse variance weighted	7	0.0638038508900647	0.0269808866721954	0.0180408027934834	1.06588330619371	1.01098116825233	1.12376694848471
Simple mode	7	0.0769551076964869	0.0557319444908479	0.216568685593696	1.0799935919042	0.968235918921747	1.20465078371917
Weighted mode	7	0.0611771398458941	0.0452688405820019	0.225287832466802	1.06308721261414	0.97282624657142	1.16172279027911
