## Supplementary material for "Potassium Channel Regulation Dysfunction as a Potential Driving Factor of Membrane Potential Disturbance in Restless Legs Syndrome": all_mr_presso_results.csv

exposure	outcome	global_test_pval	snp_count	outlier_count
GCST90317906	Restless legs syndrome	0.1318	23	0
GCST90317929	Restless legs syndrome	0.509	14	0
GCST90317941	Restless legs syndrome	0.6016	19	0
GCST90317946	Restless legs syndrome	0.7494	18	0
GCST90317966	Restless legs syndrome	0.797	12	0
GCST90317981	Restless legs syndrome	0.6036	24	0
GCST90317988	Restless legs syndrome	0.3576	25	0
GCST90318044	Restless legs syndrome	0.1098	24	0
GCST90318091	Restless legs syndrome	0.6526	12	0
GCST90318179	Restless legs syndrome	0.7172	21	0
GCST90318198	Restless legs syndrome	0.206	15	0
GCST90318202	Restless legs syndrome	0.2498	18	0
GCST90318234	Restless legs syndrome	0.8056	12	0
GCST90318260	Restless legs syndrome	0.902	12	0
GCST90318283	Restless legs syndrome	0.711	17	0
GCST90318317	Restless legs syndrome	0.8524	12	0
GCST90318325	Restless legs syndrome	0.4104	14	0
GCST90318360	Restless legs syndrome	0.5726	25	0
GCST90318396	Restless legs syndrome	0.962	12	0
GCST90318417	Restless legs syndrome	0.4444	17	0
GCST90318584	Restless legs syndrome	0.268	15	0
GCST90318599	Restless legs syndrome	0.4924	17	0
GCST90318602	Restless legs syndrome	0.872	24	0
GCST90318613	Restless legs syndrome	0.632	14	0
GCST90318616	Restless legs syndrome	0.5578	34	0
GCST90318645	Restless legs syndrome	0.5392	14	0
GCST90318709	Restless legs syndrome	0.4906	18	0
GCST90318731	Restless legs syndrome	0.7796	15	0
GCST90318743	Restless legs syndrome	0.4298	24	0
GCST90318755	Restless legs syndrome	0.724	13	0
GCST90318770	Restless legs syndrome	0.8744	22	0
GCST90318796	Restless legs syndrome	0.4484	14	0
GCST90318828	Restless legs syndrome	0.8382	13	0
GCST90318835	Restless legs syndrome	0.2266	21	0
GCST90318900	Restless legs syndrome	0.0822	25	0
GCST90318942	Restless legs syndrome	0.8868	17	0
GCST90318982	Restless legs syndrome	0.4084	27	0
GCST90318984	Restless legs syndrome	0.3454	19	0
GCST90318991	Restless legs syndrome	0.9966	19	0
GCST90319074	Restless legs syndrome	0.3482	23	0
GCST90319093	Restless legs syndrome	0.2698	18	0
GCST90319144	Restless legs syndrome	0.772	14	0
GCST90319215	Restless legs syndrome	0.2504	22	0
