## Supplementary material for "Potassium Channel Regulation Dysfunction as a Potential Driving Factor of Membrane Potential Disturbance in Restless Legs Syndrome": merged_palindromic_snp_stats_20250822_033222.csv

exposure	total_snps	palindromic_snps	palindromic_near_0.5	remaining_snps	removed_snp_details	folder_name	file_path
GCST90317906	27	2	0	27	无	GCST90317906	/Users/yaoxin/Library/Mobile Documents/com~apple~CloudDocs/AI_Code_yun/中介MR揭示阿片类药物使用与不宁腿综合征之间的遗传学关系/2.3_1402脑脊液代谢物_不宁腿综合征的MR/5_提取出IVW显著性结果/IVW显著性MR结果/GCST90317906/palindromic_snp_stats.csv
GCST90317929	19	0	0	19	无	GCST90317929	/Users/yaoxin/Library/Mobile Documents/com~apple~CloudDocs/AI_Code_yun/中介MR揭示阿片类药物使用与不宁腿综合征之间的遗传学关系/2.3_1402脑脊液代谢物_不宁腿综合征的MR/5_提取出IVW显著性结果/IVW显著性MR结果/GCST90317929/palindromic_snp_stats.csv
GCST90317941	23	3	0	23	无	GCST90317941	/Users/yaoxin/Library/Mobile Documents/com~apple~CloudDocs/AI_Code_yun/中介MR揭示阿片类药物使用与不宁腿综合征之间的遗传学关系/2.3_1402脑脊液代谢物_不宁腿综合征的MR/5_提取出IVW显著性结果/IVW显著性MR结果/GCST90317941/palindromic_snp_stats.csv
GCST90317946	25	3	1	24	SNP:rs4693209;EA:C;OA:G;EAF:0.510	GCST90317946	/Users/yaoxin/Library/Mobile Documents/com~apple~CloudDocs/AI_Code_yun/中介MR揭示阿片类药物使用与不宁腿综合征之间的遗传学关系/2.3_1402脑脊液代谢物_不宁腿综合征的MR/5_提取出IVW显著性结果/IVW显著性MR结果/GCST90317946/palindromic_snp_stats.csv
GCST90317966	14	4	0	14	无	GCST90317966	/Users/yaoxin/Library/Mobile Documents/com~apple~CloudDocs/AI_Code_yun/中介MR揭示阿片类药物使用与不宁腿综合征之间的遗传学关系/2.3_1402脑脊液代谢物_不宁腿综合征的MR/5_提取出IVW显著性结果/IVW显著性MR结果/GCST90317966/palindromic_snp_stats.csv
GCST90317981	32	7	1	31	SNP:rs4894642;EA:C;OA:G;EAF:0.514	GCST90317981	/Users/yaoxin/Library/Mobile Documents/com~apple~CloudDocs/AI_Code_yun/中介MR揭示阿片类药物使用与不宁腿综合征之间的遗传学关系/2.3_1402脑脊液代谢物_不宁腿综合征的MR/5_提取出IVW显著性结果/IVW显著性MR结果/GCST90317981/palindromic_snp_stats.csv
GCST90317988	31	4	0	31	无	GCST90317988	/Users/yaoxin/Library/Mobile Documents/com~apple~CloudDocs/AI_Code_yun/中介MR揭示阿片类药物使用与不宁腿综合征之间的遗传学关系/2.3_1402脑脊液代谢物_不宁腿综合征的MR/5_提取出IVW显著性结果/IVW显著性MR结果/GCST90317988/palindromic_snp_stats.csv
GCST90318044	31	4	0	31	无	GCST90318044	/Users/yaoxin/Library/Mobile Documents/com~apple~CloudDocs/AI_Code_yun/中介MR揭示阿片类药物使用与不宁腿综合征之间的遗传学关系/2.3_1402脑脊液代谢物_不宁腿综合征的MR/5_提取出IVW显著性结果/IVW显著性MR结果/GCST90318044/palindromic_snp_stats.csv
GCST90318091	15	2	0	15	无	GCST90318091	/Users/yaoxin/Library/Mobile Documents/com~apple~CloudDocs/AI_Code_yun/中介MR揭示阿片类药物使用与不宁腿综合征之间的遗传学关系/2.3_1402脑脊液代谢物_不宁腿综合征的MR/5_提取出IVW显著性结果/IVW显著性MR结果/GCST90318091/palindromic_snp_stats.csv
GCST90318179	27	4	0	27	无	GCST90318179	/Users/yaoxin/Library/Mobile Documents/com~apple~CloudDocs/AI_Code_yun/中介MR揭示阿片类药物使用与不宁腿综合征之间的遗传学关系/2.3_1402脑脊液代谢物_不宁腿综合征的MR/5_提取出IVW显著性结果/IVW显著性MR结果/GCST90318179/palindromic_snp_stats.csv
GCST90318198	17	1	0	17	无	GCST90318198	/Users/yaoxin/Library/Mobile Documents/com~apple~CloudDocs/AI_Code_yun/中介MR揭示阿片类药物使用与不宁腿综合征之间的遗传学关系/2.3_1402脑脊液代谢物_不宁腿综合征的MR/5_提取出IVW显著性结果/IVW显著性MR结果/GCST90318198/palindromic_snp_stats.csv
GCST90318202	18	7	0	18	无	GCST90318202	/Users/yaoxin/Library/Mobile Documents/com~apple~CloudDocs/AI_Code_yun/中介MR揭示阿片类药物使用与不宁腿综合征之间的遗传学关系/2.3_1402脑脊液代谢物_不宁腿综合征的MR/5_提取出IVW显著性结果/IVW显著性MR结果/GCST90318202/palindromic_snp_stats.csv
GCST90318234	26	4	0	26	无	GCST90318234	/Users/yaoxin/Library/Mobile Documents/com~apple~CloudDocs/AI_Code_yun/中介MR揭示阿片类药物使用与不宁腿综合征之间的遗传学关系/2.3_1402脑脊液代谢物_不宁腿综合征的MR/5_提取出IVW显著性结果/IVW显著性MR结果/GCST90318234/palindromic_snp_stats.csv
GCST90318260	14	2	0	14	无	GCST90318260	/Users/yaoxin/Library/Mobile Documents/com~apple~CloudDocs/AI_Code_yun/中介MR揭示阿片类药物使用与不宁腿综合征之间的遗传学关系/2.3_1402脑脊液代谢物_不宁腿综合征的MR/5_提取出IVW显著性结果/IVW显著性MR结果/GCST90318260/palindromic_snp_stats.csv
GCST90318283	21	3	1	20	SNP:rs12906632;EA:C;OA:G;EAF:0.544	GCST90318283	/Users/yaoxin/Library/Mobile Documents/com~apple~CloudDocs/AI_Code_yun/中介MR揭示阿片类药物使用与不宁腿综合征之间的遗传学关系/2.3_1402脑脊液代谢物_不宁腿综合征的MR/5_提取出IVW显著性结果/IVW显著性MR结果/GCST90318283/palindromic_snp_stats.csv
GCST90318317	15	2	0	15	无	GCST90318317	/Users/yaoxin/Library/Mobile Documents/com~apple~CloudDocs/AI_Code_yun/中介MR揭示阿片类药物使用与不宁腿综合征之间的遗传学关系/2.3_1402脑脊液代谢物_不宁腿综合征的MR/5_提取出IVW显著性结果/IVW显著性MR结果/GCST90318317/palindromic_snp_stats.csv
GCST90318325	21	4	1	20	SNP:rs4421270;EA:A;OA:T;EAF:0.458	GCST90318325	/Users/yaoxin/Library/Mobile Documents/com~apple~CloudDocs/AI_Code_yun/中介MR揭示阿片类药物使用与不宁腿综合征之间的遗传学关系/2.3_1402脑脊液代谢物_不宁腿综合征的MR/5_提取出IVW显著性结果/IVW显著性MR结果/GCST90318325/palindromic_snp_stats.csv
GCST90318360	29	2	0	29	无	GCST90318360	/Users/yaoxin/Library/Mobile Documents/com~apple~CloudDocs/AI_Code_yun/中介MR揭示阿片类药物使用与不宁腿综合征之间的遗传学关系/2.3_1402脑脊液代谢物_不宁腿综合征的MR/5_提取出IVW显著性结果/IVW显著性MR结果/GCST90318360/palindromic_snp_stats.csv
GCST90318379	27	2	0	27	无	GCST90318379	/Users/yaoxin/Library/Mobile Documents/com~apple~CloudDocs/AI_Code_yun/中介MR揭示阿片类药物使用与不宁腿综合征之间的遗传学关系/2.3_1402脑脊液代谢物_不宁腿综合征的MR/5_提取出IVW显著性结果/IVW显著性MR结果/GCST90318379/palindromic_snp_stats.csv
GCST90318396	20	3	0	20	无	GCST90318396	/Users/yaoxin/Library/Mobile Documents/com~apple~CloudDocs/AI_Code_yun/中介MR揭示阿片类药物使用与不宁腿综合征之间的遗传学关系/2.3_1402脑脊液代谢物_不宁腿综合征的MR/5_提取出IVW显著性结果/IVW显著性MR结果/GCST90318396/palindromic_snp_stats.csv
GCST90318417	24	1	0	24	无	GCST90318417	/Users/yaoxin/Library/Mobile Documents/com~apple~CloudDocs/AI_Code_yun/中介MR揭示阿片类药物使用与不宁腿综合征之间的遗传学关系/2.3_1402脑脊液代谢物_不宁腿综合征的MR/5_提取出IVW显著性结果/IVW显著性MR结果/GCST90318417/palindromic_snp_stats.csv
GCST90318584	21	1	0	21	无	GCST90318584	/Users/yaoxin/Library/Mobile Documents/com~apple~CloudDocs/AI_Code_yun/中介MR揭示阿片类药物使用与不宁腿综合征之间的遗传学关系/2.3_1402脑脊液代谢物_不宁腿综合征的MR/5_提取出IVW显著性结果/IVW显著性MR结果/GCST90318584/palindromic_snp_stats.csv
GCST90318599	20	3	0	20	无	GCST90318599	/Users/yaoxin/Library/Mobile Documents/com~apple~CloudDocs/AI_Code_yun/中介MR揭示阿片类药物使用与不宁腿综合征之间的遗传学关系/2.3_1402脑脊液代谢物_不宁腿综合征的MR/5_提取出IVW显著性结果/IVW显著性MR结果/GCST90318599/palindromic_snp_stats.csv
GCST90318602	32	7	0	32	无	GCST90318602	/Users/yaoxin/Library/Mobile Documents/com~apple~CloudDocs/AI_Code_yun/中介MR揭示阿片类药物使用与不宁腿综合征之间的遗传学关系/2.3_1402脑脊液代谢物_不宁腿综合征的MR/5_提取出IVW显著性结果/IVW显著性MR结果/GCST90318602/palindromic_snp_stats.csv
GCST90318613	19	4	0	19	无	GCST90318613	/Users/yaoxin/Library/Mobile Documents/com~apple~CloudDocs/AI_Code_yun/中介MR揭示阿片类药物使用与不宁腿综合征之间的遗传学关系/2.3_1402脑脊液代谢物_不宁腿综合征的MR/5_提取出IVW显著性结果/IVW显著性MR结果/GCST90318613/palindromic_snp_stats.csv
GCST90318616	44	9	0	44	无	GCST90318616	/Users/yaoxin/Library/Mobile Documents/com~apple~CloudDocs/AI_Code_yun/中介MR揭示阿片类药物使用与不宁腿综合征之间的遗传学关系/2.3_1402脑脊液代谢物_不宁腿综合征的MR/5_提取出IVW显著性结果/IVW显著性MR结果/GCST90318616/palindromic_snp_stats.csv
GCST90318645	20	3	0	20	无	GCST90318645	/Users/yaoxin/Library/Mobile Documents/com~apple~CloudDocs/AI_Code_yun/中介MR揭示阿片类药物使用与不宁腿综合征之间的遗传学关系/2.3_1402脑脊液代谢物_不宁腿综合征的MR/5_提取出IVW显著性结果/IVW显著性MR结果/GCST90318645/palindromic_snp_stats.csv
GCST90318709	26	1	0	26	无	GCST90318709	/Users/yaoxin/Library/Mobile Documents/com~apple~CloudDocs/AI_Code_yun/中介MR揭示阿片类药物使用与不宁腿综合征之间的遗传学关系/2.3_1402脑脊液代谢物_不宁腿综合征的MR/5_提取出IVW显著性结果/IVW显著性MR结果/GCST90318709/palindromic_snp_stats.csv
GCST90318731	25	6	0	25	无	GCST90318731	/Users/yaoxin/Library/Mobile Documents/com~apple~CloudDocs/AI_Code_yun/中介MR揭示阿片类药物使用与不宁腿综合征之间的遗传学关系/2.3_1402脑脊液代谢物_不宁腿综合征的MR/5_提取出IVW显著性结果/IVW显著性MR结果/GCST90318731/palindromic_snp_stats.csv
GCST90318743	29	7	0	29	无	GCST90318743	/Users/yaoxin/Library/Mobile Documents/com~apple~CloudDocs/AI_Code_yun/中介MR揭示阿片类药物使用与不宁腿综合征之间的遗传学关系/2.3_1402脑脊液代谢物_不宁腿综合征的MR/5_提取出IVW显著性结果/IVW显著性MR结果/GCST90318743/palindromic_snp_stats.csv
GCST90318755	16	2	0	16	无	GCST90318755	/Users/yaoxin/Library/Mobile Documents/com~apple~CloudDocs/AI_Code_yun/中介MR揭示阿片类药物使用与不宁腿综合征之间的遗传学关系/2.3_1402脑脊液代谢物_不宁腿综合征的MR/5_提取出IVW显著性结果/IVW显著性MR结果/GCST90318755/palindromic_snp_stats.csv
GCST90318770	26	4	0	26	无	GCST90318770	/Users/yaoxin/Library/Mobile Documents/com~apple~CloudDocs/AI_Code_yun/中介MR揭示阿片类药物使用与不宁腿综合征之间的遗传学关系/2.3_1402脑脊液代谢物_不宁腿综合征的MR/5_提取出IVW显著性结果/IVW显著性MR结果/GCST90318770/palindromic_snp_stats.csv
GCST90318796	16	3	0	16	无	GCST90318796	/Users/yaoxin/Library/Mobile Documents/com~apple~CloudDocs/AI_Code_yun/中介MR揭示阿片类药物使用与不宁腿综合征之间的遗传学关系/2.3_1402脑脊液代谢物_不宁腿综合征的MR/5_提取出IVW显著性结果/IVW显著性MR结果/GCST90318796/palindromic_snp_stats.csv
GCST90318828	24	2	0	24	无	GCST90318828	/Users/yaoxin/Library/Mobile Documents/com~apple~CloudDocs/AI_Code_yun/中介MR揭示阿片类药物使用与不宁腿综合征之间的遗传学关系/2.3_1402脑脊液代谢物_不宁腿综合征的MR/5_提取出IVW显著性结果/IVW显著性MR结果/GCST90318828/palindromic_snp_stats.csv
GCST90318835	35	8	0	35	无	GCST90318835	/Users/yaoxin/Library/Mobile Documents/com~apple~CloudDocs/AI_Code_yun/中介MR揭示阿片类药物使用与不宁腿综合征之间的遗传学关系/2.3_1402脑脊液代谢物_不宁腿综合征的MR/5_提取出IVW显著性结果/IVW显著性MR结果/GCST90318835/palindromic_snp_stats.csv
GCST90318900	28	5	0	28	无	GCST90318900	/Users/yaoxin/Library/Mobile Documents/com~apple~CloudDocs/AI_Code_yun/中介MR揭示阿片类药物使用与不宁腿综合征之间的遗传学关系/2.3_1402脑脊液代谢物_不宁腿综合征的MR/5_提取出IVW显著性结果/IVW显著性MR结果/GCST90318900/palindromic_snp_stats.csv
GCST90318942	26	6	0	26	无	GCST90318942	/Users/yaoxin/Library/Mobile Documents/com~apple~CloudDocs/AI_Code_yun/中介MR揭示阿片类药物使用与不宁腿综合征之间的遗传学关系/2.3_1402脑脊液代谢物_不宁腿综合征的MR/5_提取出IVW显著性结果/IVW显著性MR结果/GCST90318942/palindromic_snp_stats.csv
GCST90318982	34	6	0	34	无	GCST90318982	/Users/yaoxin/Library/Mobile Documents/com~apple~CloudDocs/AI_Code_yun/中介MR揭示阿片类药物使用与不宁腿综合征之间的遗传学关系/2.3_1402脑脊液代谢物_不宁腿综合征的MR/5_提取出IVW显著性结果/IVW显著性MR结果/GCST90318982/palindromic_snp_stats.csv
GCST90318984	30	5	0	30	无	GCST90318984	/Users/yaoxin/Library/Mobile Documents/com~apple~CloudDocs/AI_Code_yun/中介MR揭示阿片类药物使用与不宁腿综合征之间的遗传学关系/2.3_1402脑脊液代谢物_不宁腿综合征的MR/5_提取出IVW显著性结果/IVW显著性MR结果/GCST90318984/palindromic_snp_stats.csv
GCST90318991	27	2	0	27	无	GCST90318991	/Users/yaoxin/Library/Mobile Documents/com~apple~CloudDocs/AI_Code_yun/中介MR揭示阿片类药物使用与不宁腿综合征之间的遗传学关系/2.3_1402脑脊液代谢物_不宁腿综合征的MR/5_提取出IVW显著性结果/IVW显著性MR结果/GCST90318991/palindromic_snp_stats.csv
GCST90319074	28	4	0	28	无	GCST90319074	/Users/yaoxin/Library/Mobile Documents/com~apple~CloudDocs/AI_Code_yun/中介MR揭示阿片类药物使用与不宁腿综合征之间的遗传学关系/2.3_1402脑脊液代谢物_不宁腿综合征的MR/5_提取出IVW显著性结果/IVW显著性MR结果/GCST90319074/palindromic_snp_stats.csv
GCST90319093	26	2	0	26	无	GCST90319093	/Users/yaoxin/Library/Mobile Documents/com~apple~CloudDocs/AI_Code_yun/中介MR揭示阿片类药物使用与不宁腿综合征之间的遗传学关系/2.3_1402脑脊液代谢物_不宁腿综合征的MR/5_提取出IVW显著性结果/IVW显著性MR结果/GCST90319093/palindromic_snp_stats.csv
GCST90319144	19	4	0	19	无	GCST90319144	/Users/yaoxin/Library/Mobile Documents/com~apple~CloudDocs/AI_Code_yun/中介MR揭示阿片类药物使用与不宁腿综合征之间的遗传学关系/2.3_1402脑脊液代谢物_不宁腿综合征的MR/5_提取出IVW显著性结果/IVW显著性MR结果/GCST90319144/palindromic_snp_stats.csv
GCST90319215	26	4	0	26	无	GCST90319215	/Users/yaoxin/Library/Mobile Documents/com~apple~CloudDocs/AI_Code_yun/中介MR揭示阿片类药物使用与不宁腿综合征之间的遗传学关系/2.3_1402脑脊液代谢物_不宁腿综合征的MR/5_提取出IVW显著性结果/IVW显著性MR结果/GCST90319215/palindromic_snp_stats.csv
