## Supplementary material for "Potassium Channel Regulation Dysfunction as a Potential Driving Factor of Membrane Potential Disturbance in Restless Legs Syndrome": all_palindromic_snp_stats.csv

exposure	total_snps	palindromic_snps	palindromic_near_0.5	remaining_snps	removed_snp_details
GCST90317916	20	3	0	20	无
GCST90317919	25	5	0	25	无
GCST90317929	19	0	0	19	无
GCST90317934	29	6	1	28	SNP:rs321161;EA:C;OA:G;EAF:0.468
GCST90317935	30	1	0	30	无
GCST90317983	30	6	0	30	无
GCST90317986	23	1	0	23	无
GCST90317989	21	2	0	21	无
GCST90318018	20	7	1	19	SNP:rs34602852;EA:C;OA:G;EAF:0.525
GCST90318023	25	6	0	25	无
GCST90318032	24	1	0	24	无
GCST90318058	65	7	0	65	无
GCST90318120	27	6	0	27	无
GCST90318140	27	5	1	26	SNP:rs3026820;EA:A;OA:T;EAF:0.470
GCST90318157	29	4	0	29	无
GCST90318160	23	3	0	23	无
GCST90318164	30	3	1	29	SNP:rs2052979;EA:C;OA:G;EAF:0.513
GCST90318166	41	5	0	41	无
GCST90318185	29	3	0	29	无
GCST90318270	16	2	0	16	无
GCST90318307	32	5	0	32	无
GCST90318311	26	5	0	26	无
GCST90318336	15	4	0	15	无
GCST90318353	31	1	0	31	无
GCST90318404	32	3	0	32	无
GCST90318413	22	1	0	22	无
GCST90318471	37	5	1	36	SNP:rs4877226;EA:C;OA:G;EAF:0.470
GCST90318476	21	2	0	21	无
GCST90318529	27	5	0	27	无
GCST90318534	26	6	2	24	SNP:rs2121367;EA:C;OA:G;EAF:0.509 | SNP:rs4863081;EA:C;OA:G;EAF:0.537
GCST90318556	23	2	0	23	无
GCST90318568	29	3	0	29	无
GCST90318633	26	5	0	26	无
GCST90318662	31	5	0	31	无
GCST90318664	32	6	1	31	SNP:rs8111228;EA:C;OA:G;EAF:0.539
GCST90318686	33	7	0	33	无
GCST90318704	33	3	0	33	无
GCST90318838	28	3	0	28	无
GCST90318849	30	3	0	30	无
GCST90318862	33	4	0	33	无
GCST90318864	14	1	0	14	无
GCST90318902	27	5	0	27	无
GCST90318935	29	6	0	29	无
GCST90318964	25	2	0	25	无
GCST90318965	30	4	0	30	无
GCST90318967	23	3	0	23	无
GCST90319014	31	5	0	31	无
GCST90319017	33	7	1	32	SNP:rs5992769;EA:C;OA:G;EAF:0.450
GCST90319024	23	3	0	23	无
GCST90319030	28	3	0	28	无
GCST90319040	45	6	0	45	无
GCST90319090	42	4	0	42	无
GCST90319128	13	2	0	13	无
GCST90319145	13	2	0	13	无
GCST90319148	19	2	0	19	无
GCST90319170	18	4	0	18	无
GCST90319213	15	2	0	15	无
GCST90319230	8	1	0	8	无
GCST90319241	16	2	0	16	无
