## Supplementary material for "Potassium Channel Regulation Dysfunction as a Potential Driving Factor of Membrane Potential Disturbance in Restless Legs Syndrome": all_mr_presso_results.csv

exposure	outcome	global_test_pval	snp_count_used	outlier_count	formatted_global_pval	significance
KCNA3	Restless legs syndrome	0.9106	5	0	0.911	Non-significant
KCNA6	Restless legs syndrome	0.8876	6	0	0.888	Non-significant
KCNAB1	Restless legs syndrome	0.5828	9	0	0.583	Non-significant
KCNAB2	Restless legs syndrome	0.1476	21	0	0.148	Non-significant
KCNAB3	Restless legs syndrome	0.9562	7	0	0.956	Non-significant
KCNB1	Restless legs syndrome	0.791	12	0	0.791	Non-significant
KCNC3	Restless legs syndrome	0.887	8	0	0.887	Non-significant
KCNE1	Restless legs syndrome	0.9476	18	0	0.948	Non-significant
KCNE3	Restless legs syndrome	0.2606	10	0	0.261	Non-significant
KCNG2	Restless legs syndrome	0.3858	4	0	0.386	Non-significant
KCNH2	Restless legs syndrome	0.8742	18	0	0.874	Non-significant
KCNH3	Restless legs syndrome	0.2228	7	0	0.223	Non-significant
KCNH8	Restless legs syndrome	0.4744	6	0	0.474	Non-significant
KCNJ10	Restless legs syndrome	0.0936	6	0	0.094	Non-significant
KCNJ15	Restless legs syndrome	0.991	62	0	0.991	Non-significant
KCNJ2	Restless legs syndrome	0.3868	11	0	0.387	Non-significant
KCNJ5-AS1	Restless legs syndrome	0.9192	5	0	0.919	Non-significant
KCNK13	Restless legs syndrome	0.1354	22	0	0.135	Non-significant
KCNK17	Restless legs syndrome	0.5346	58	0	0.535	Non-significant
KCNK6	Restless legs syndrome	0.4904	18	0	0.490	Non-significant
KCNK7	Restless legs syndrome	0.275	10	0	0.275	Non-significant
KCNMA1	Restless legs syndrome	0.4274	58	0	0.427	Non-significant
KCNMB3	Restless legs syndrome	0.46	5	0	0.460	Non-significant
KCNMB4	Restless legs syndrome	0.985	22	0	0.985	Non-significant
KCNN4	Restless legs syndrome	0.108	46	0	0.108	Non-significant
KCNQ5	Restless legs syndrome	0.4134	25	0	0.413	Non-significant
KCNRG	Restless legs syndrome	0.3926	10	0	0.393	Non-significant
KCNT1	Restless legs syndrome	0.0798	18	0	0.080	Non-significant
