## Supplementary material for "Potassium Channel Regulation Dysfunction as a Potential Driving Factor of Membrane Potential Disturbance in Restless Legs Syndrome": all_mr_results.csv

id.exposure	id.outcome	outcome	exposure	method	nsnp	b	se	pval	het_Q	het_Q_pval	pleio_pval	egger_intercept	lo_ci	up_ci	or	or_lci95	or_uci95	mr_presso_global_test_pval	estimate	formatted_pval	fdr_pval	formatted_fdr_pval
s42vWs	2pIXOR	Restless legs syndrome	KCNA2	Wald ratio	1	0.154990502028326	0.234407122902344	0.50848265969601	NA	NA	NA	NA	-0.304447458860269	0.614428462916921	1.16764687077555	0.737530777924277	1.84859975426263	NA	1.17 (0.74-1.85)	0.508	0.94119003809435	0.941
0yaxF9	2pIXOR	Restless legs syndrome	KCNA3	MR Egger	5	-0.141292160703285	0.255705541423313	0.619069480875944	0.611563418758638	0.893780165651117	0.623420202444675	0.0202201167513125	-0.64247502189298	0.359890700486409	0.868235610312159	0.525988977444354	1.43317276091375	0.9106	0.87 (0.53-1.43)	0.619	NA	NA
0yaxF9	2pIXOR	Restless legs syndrome	KCNA3	Weighted median	5	0.0138760238362142	0.0979989176937943	0.88740098792811	0.611563418758638	0.893780165651117	0.623420202444675	0.0202201167513125	-0.178201854843623	0.205953902516051	1.01397274269492	0.836773499656374	1.22869656286973	0.9106	1.01 (0.84-1.23)	0.887	NA	NA
0yaxF9	2pIXOR	Restless legs syndrome	KCNA3	Inverse variance weighted	5	-0.00977762041721307	0.085074602957289	0.908500640563266	0.611563418758638	0.893780165651117	0.623420202444675	0.0202201167513125	-0.176523842213499	0.156968601379073	0.990270025100258	0.838178794879172	1.16995887822887	0.9106	0.99 (0.84-1.17)	0.909	0.979592599501514	0.980
0yaxF9	2pIXOR	Restless legs syndrome	KCNA3	Simple mode	5	0.0415362025770075	0.134306929968953	0.772561133952439	0.611563418758638	0.893780165651117	0.623420202444675	0.0202201167513125	-0.22170538016214	0.304777785316155	1.04241089912923	0.80115136465292	1.35632357450225	0.9106	1.04 (0.80-1.36)	0.773	NA	NA
0yaxF9	2pIXOR	Restless legs syndrome	KCNA3	Weighted mode	5	0.0369645994287148	0.133679274722512	0.795850819614303	0.611563418758638	0.893780165651117	0.623420202444675	0.0202201167513125	-0.225046779027408	0.298975977884837	1.03765628656261	0.798478865820968	1.34847722980852	0.9106	1.04 (0.80-1.35)	0.796	NA	NA
boZDcW	2pIXOR	Restless legs syndrome	KCNA6	MR Egger	6	0.184265705756623	0.235834046534139	0.478263396104014	0.622642951018828	0.960514609269648	0.334811738721613	-0.0340781675173339	-0.27796902545029	0.646500436963536	1.2023352480547	0.757320278805666	1.90884898922098	0.8876	1.20 (0.76-1.91)	0.478	NA	NA
boZDcW	2pIXOR	Restless legs syndrome	KCNA6	Weighted median	6	-0.0387010085297573	0.0735860825193139	0.59893797562608	0.622642951018828	0.960514609269648	0.334811738721613	-0.0340781675173339	-0.182929730267613	0.105527713208098	0.962038307397471	0.83282667618862	1.1112969016984	0.8876	0.96 (0.83-1.11)	0.599	NA	NA
boZDcW	2pIXOR	Restless legs syndrome	KCNA6	Inverse variance weighted	6	-0.0649930099085686	0.0620694831115954	0.29505305706318	0.622642951018828	0.960514609269648	0.334811738721613	-0.0340781675173339	-0.186649196807296	0.0566631769901584	0.937074013587543	0.829734758939133	1.05829929080443	0.8876	0.94 (0.83-1.06)	0.295	0.83976639317982	0.840
boZDcW	2pIXOR	Restless legs syndrome	KCNA6	Simple mode	6	-0.0499002292613958	0.100348865376178	0.640092344927178	0.622642951018828	0.960514609269648	0.334811738721613	-0.0340781675173339	-0.246584005398705	0.146783546875913	0.9513243340975	0.781465711440898	1.15810326082938	0.8876	0.95 (0.78-1.16)	0.640	NA	NA
boZDcW	2pIXOR	Restless legs syndrome	KCNA6	Weighted mode	6	-0.0401965492160992	0.0893722111770688	0.671707103642819	0.622642951018828	0.960514609269648	0.334811738721613	-0.0340781675173339	-0.215366083123154	0.134972984690956	0.96060061529842	0.806246233006432	1.14450586475403	0.8876	0.96 (0.81-1.14)	0.672	NA	NA
JRkNnd	2pIXOR	Restless legs syndrome	KCNAB1	MR Egger	9	-0.176506590918169	0.210369345603816	0.429170071456615	4.99382220824228	0.660717176319104	0.175693941487916	0.0521399371357753	-0.588830508301649	0.235817326465312	0.838193254673828	0.55497594511971	1.2659430347547	0.5828	0.84 (0.55-1.27)	0.429	NA	NA
JRkNnd	2pIXOR	Restless legs syndrome	KCNAB1	Weighted median	9	0.0798510616794949	0.0670141298194559	0.233435543199765	4.99382220824228	0.660717176319104	0.175693941487916	0.0521399371357753	-0.0514966327666386	0.211198756125628	1.08312573673295	0.949806848178121	1.23515782585018	0.5828	1.08 (0.95-1.24)	0.233	NA	NA
JRkNnd	2pIXOR	Restless legs syndrome	KCNAB1	Inverse variance weighted	9	0.13015423629136	0.0530342266917015	0.014121592205302	4.99382220824228	0.660717176319104	0.175693941487916	0.0521399371357753	0.0262071519756253	0.234101320607095	1.13900404553736	1.02655357905125	1.2637725319213	0.5828	1.14 (1.03-1.26)	0.014	0.174166303865391	0.174
JRkNnd	2pIXOR	Restless legs syndrome	KCNAB1	Simple mode	9	0.0963533349547235	0.0979830058740359	0.354227764978537	4.99382220824228	0.660717176319104	0.175693941487916	0.0521399371357753	-0.0956933565583868	0.288400026467834	1.10114806936857	0.908742633317068	1.33429094907564	0.5828	1.10 (0.91-1.33)	0.354	NA	NA
JRkNnd	2pIXOR	Restless legs syndrome	KCNAB1	Weighted mode	9	0.0938181882022527	0.0797248160706316	0.273109656251125	4.99382220824228	0.660717176319104	0.175693941487916	0.0521399371357753	-0.0624424512961852	0.250078827700691	1.09836003295047	0.939467126373216	1.28412663744841	0.5828	1.10 (0.94-1.28)	0.273	NA	NA
eDXtSn	2pIXOR	Restless legs syndrome	KCNAB2	MR Egger	21	-0.162624679138555	0.0543049491554574	0.00744931987647541	22.7636411023838	0.247912895729346	0.128628812695816	0.0208547014572983	-0.269062379483251	-0.0561869787938583	0.849910117557939	0.764095590273468	0.945362356650721	0.1476	0.85 (0.76-0.95)	0.007	NA	NA
eDXtSn	2pIXOR	Restless legs syndrome	KCNAB2	Weighted median	21	-0.0820597778914536	0.0373793782526558	0.0281404954624618	22.7636411023838	0.247912895729346	0.128628812695816	0.0208547014572983	-0.155323359266659	-0.00879619651624818	0.921216888647205	0.856138292468947	0.991242376837872	0.1476	0.92 (0.86-0.99)	0.028	NA	NA
eDXtSn	2pIXOR	Restless legs syndrome	KCNAB2	Inverse variance weighted	21	-0.0873354882575326	0.0275095254401369	0.00149972738932566	22.7636411023838	0.247912895729346	0.128628812695816	0.0208547014572983	-0.141254158120201	-0.0334168183948643	0.91636961281294	0.868268606135036	0.96713535575688	0.1476	0.92 (0.87-0.97)	0.001	0.0457363108847391	0.046
eDXtSn	2pIXOR	Restless legs syndrome	KCNAB2	Simple mode	21	-0.0248867168407972	0.0695899048444237	0.724374249423389	22.7636411023838	0.247912895729346	0.128628812695816	0.0208547014572983	-0.161282930335868	0.111509496654273	0.975420404474718	0.851051248825122	1.11796436087614	0.1476	0.98 (0.85-1.12)	0.724	NA	NA
eDXtSn	2pIXOR	Restless legs syndrome	KCNAB2	Weighted mode	21	-0.0948427051023637	0.0609423078355744	0.135326932421283	22.7636411023838	0.247912895729346	0.128628812695816	0.0208547014572983	-0.21428962846009	0.0246042182553621	0.909515985441171	0.807114587811969	1.02490939981095	0.1476	0.91 (0.81-1.02)	0.135	NA	NA
6V9rcC	2pIXOR	Restless legs syndrome	KCNAB3	MR Egger	7	-0.115723402207741	0.191948798200451	0.572882912836531	1.31365981293637	0.933519837075871	0.57350184119629	0.0224246737380911	-0.491943046680626	0.260496242265144	0.890721560844939	0.611437188218232	1.29757383790479	0.9562	0.89 (0.61-1.30)	0.573	NA	NA
6V9rcC	2pIXOR	Restless legs syndrome	KCNAB3	Weighted median	7	-0.00474895498909523	0.0501731689531839	0.924591811925024	1.31365981293637	0.933519837075871	0.57350184119629	0.0224246737380911	-0.103088366137336	0.0935904561591452	0.995262303468629	0.902047259527542	1.09810992965545	0.9562	1.00 (0.90-1.10)	0.925	NA	NA
6V9rcC	2pIXOR	Restless legs syndrome	KCNAB3	Inverse variance weighted	7	-0.00328509091090231	0.0441110406131589	0.940633855115615	1.31365981293637	0.933519837075871	0.57350184119629	0.0224246737380911	-0.0897427305126938	0.0831725486908891	0.996720299096407	0.914166342126741	1.08672930609066	0.9562	1.00 (0.91-1.09)	0.941	0.979592599501514	0.980
6V9rcC	2pIXOR	Restless legs syndrome	KCNAB3	Simple mode	7	-0.00498706598752058	0.078278926024064	0.951271467953367	1.31365981293637	0.933519837075871	0.57350184119629	0.0224246737380911	-0.158413760994686	0.148439629019645	0.995025348779733	0.853496565312059	1.16002276394895	0.9562	1.00 (0.85-1.16)	0.951	NA	NA
6V9rcC	2pIXOR	Restless legs syndrome	KCNAB3	Weighted mode	7	-0.00260271454507827	0.0564180373651525	0.964701638991047	1.31365981293637	0.933519837075871	0.57350184119629	0.0224246737380911	-0.113182067780777	0.107976638690621	0.997400669579816	0.892988060959911	1.11402172007642	0.9562	1.00 (0.89-1.11)	0.965	NA	NA
rDZ1Vj	2pIXOR	Restless legs syndrome	KCNB1	MR Egger	12	0.108787876393664	0.155493967962386	0.500110346280888	6.75282418808527	0.748555609543453	0.528312129762996	-0.0164843916271111	-0.195980300812612	0.41355605359994	1.11492582316943	0.822028427810728	1.51218564847035	0.791	1.11 (0.82-1.51)	0.500	NA	NA
rDZ1Vj	2pIXOR	Restless legs syndrome	KCNB1	Weighted median	12	0.0234654316562264	0.0541739335968653	0.664905903442303	6.75282418808527	0.748555609543453	0.528312129762996	-0.0164843916271111	-0.0827154781936296	0.129646341506082	1.02374291103807	0.920613044446996	1.13842569820445	0.791	1.02 (0.92-1.14)	0.665	NA	NA
rDZ1Vj	2pIXOR	Restless legs syndrome	KCNB1	Inverse variance weighted	12	0.0105700400269824	0.0396768936455202	0.789928922386115	6.75282418808527	0.748555609543453	0.528312129762996	-0.0164843916271111	-0.0671966715182371	0.0883367515722019	1.01062610024555	0.935011293162024	1.09235591266868	0.791	1.01 (0.94-1.09)	0.790	0.979592599501514	0.980
rDZ1Vj	2pIXOR	Restless legs syndrome	KCNB1	Simple mode	12	0.015725324944218	0.0810022874629551	0.849609375420674	6.75282418808527	0.748555609543453	0.528312129762996	-0.0164843916271111	-0.143039158483174	0.17448980837161	1.01584961853086	0.866720128785392	1.19063860777694	0.791	1.02 (0.87-1.19)	0.850	NA	NA
rDZ1Vj	2pIXOR	Restless legs syndrome	KCNB1	Weighted mode	12	0.0125372069275823	0.0719634306784982	0.86486035838178	6.75282418808527	0.748555609543453	0.528312129762996	-0.0164843916271111	-0.128511117202274	0.153585531057439	1.01261612717465	0.879403785854304	1.16600751271278	0.791	1.01 (0.88-1.17)	0.865	NA	NA
bHZJRD	2pIXOR	Restless legs syndrome	KCNC3	MR Egger	7	0.051776414469945	0.321917136316603	0.878517729369337	2.07897180178485	0.838113430084668	0.871102572419045	-0.00605270635753021	-0.579181172710597	0.682734001650487	1.05314024926705	0.560357014378285	1.97928170107197	0.887	1.05 (0.56-1.98)	0.879	NA	NA
bHZJRD	2pIXOR	Restless legs syndrome	KCNC3	Weighted median	7	0.0666645763671865	0.0912406606239348	0.464995724206749	2.07897180178485	0.838113430084668	0.871102572419045	-0.00605270635753021	-0.112167118455726	0.245496271190099	1.06893687134672	0.89389485868869	1.27825551721006	0.887	1.07 (0.89-1.28)	0.465	NA	NA
bHZJRD	2pIXOR	Restless legs syndrome	KCNC3	Inverse variance weighted	7	-0.00182666650410099	0.0714108627061021	0.979592599501514	2.07897180178485	0.838113430084668	0.871102572419045	-0.00605270635753021	-0.141791957408061	0.138138624399859	0.998175000835778	0.867801777438307	1.14813469872656	0.887	1.00 (0.87-1.15)	0.980	0.979592599501514	0.980
bHZJRD	2pIXOR	Restless legs syndrome	KCNC3	Simple mode	7	0.0395803408376512	0.13584462033891	0.780582806670259	2.07897180178485	0.838113430084668	0.871102572419045	-0.00605270635753021	-0.226675115026612	0.305835796701914	1.04037408005248	0.797179731939434	1.35775933968086	0.887	1.04 (0.80-1.36)	0.781	NA	NA
bHZJRD	2pIXOR	Restless legs syndrome	KCNC3	Weighted mode	7	0.0622775571732467	0.105827739467431	0.57767454970312	2.07897180178485	0.838113430084668	0.871102572419045	-0.00605270635753021	-0.145144812182918	0.269699926529412	1.06425769609543	0.86489703641377	1.30957142412555	0.887	1.06 (0.86-1.31)	0.578	NA	NA
diZmaM	2pIXOR	Restless legs syndrome	KCNE1	MR Egger	18	0.0140218641122552	0.0812256269646498	0.865108203749865	8.75450949927951	0.923177747462926	0.841108343877308	-0.00304755297920511	-0.145180364738458	0.173224092962969	1.01412063154343	0.864866287660448	1.18913255146536	0.9476	1.01 (0.86-1.19)	0.865	NA	NA
diZmaM	2pIXOR	Restless legs syndrome	KCNE1	Weighted median	18	-0.0110898040091235	0.0431527243285972	0.79718675420365	8.75450949927951	0.923177747462926	0.841108343877308	-0.00304755297920511	-0.0956691436931741	0.073489535674927	0.988971461185217	0.908764636846345	1.07625727430698	0.9476	0.99 (0.91-1.08)	0.797	NA	NA
diZmaM	2pIXOR	Restless legs syndrome	KCNE1	Inverse variance weighted	18	-0.00116190759052613	0.0323234331651725	0.971325183440857	8.75450949927951	0.923177747462926	0.841108343877308	-0.00304755297920511	-0.0645158365942643	0.0621920214132121	0.998838767162739	0.937521267000565	1.06416666789766	0.9476	1.00 (0.94-1.06)	0.971	0.979592599501514	0.980
diZmaM	2pIXOR	Restless legs syndrome	KCNE1	Simple mode	18	-0.0347253507098231	0.0742025014330512	0.645741973867882	8.75450949927951	0.923177747462926	0.841108343877308	-0.00304755297920511	-0.180162253518603	0.110711552098957	0.965870655521953	0.835134696874638	1.11707264311932	0.9476	0.97 (0.84-1.12)	0.646	NA	NA
diZmaM	2pIXOR	Restless legs syndrome	KCNE1	Weighted mode	18	-0.00102811436278721	0.0665628341814134	0.987856374010211	8.75450949927951	0.923177747462926	0.841108343877308	-0.00304755297920511	-0.131491269358357	0.129435040632783	0.998972413965708	0.876786930016863	1.13818517327269	0.9476	1.00 (0.88-1.14)	0.988	NA	NA
OlLopf	2pIXOR	Restless legs syndrome	KCNE3	MR Egger	10	-0.0146288784101519	0.0758937324689227	0.85195447377764	11.2206081747634	0.189509822026762	0.881175018803902	-0.00239038638055974	-0.16338059404924	0.134122837228937	0.985477603761001	0.849267900588606	1.14353327947687	0.2606	0.99 (0.85-1.14)	0.852	NA	NA
OlLopf	2pIXOR	Restless legs syndrome	KCNE3	Weighted median	10	-0.0653575840492076	0.0483153213375556	0.176141906556107	11.2206081747634	0.189509822026762	0.881175018803902	-0.00239038638055974	-0.160055613870817	0.0293404457724015	0.936732442902027	0.852096399269389	1.02977511738996	0.2606	0.94 (0.85-1.03)	0.176	NA	NA
OlLopf	2pIXOR	Restless legs syndrome	KCNE3	Inverse variance weighted	10	-0.0246318302065989	0.0372767210255148	0.508751371942892	11.2206081747634	0.189509822026762	0.881175018803902	-0.00239038638055974	-0.0976942034166078	0.04843054300341	0.975669057786399	0.906926196286419	1.04962246566441	0.2606	0.98 (0.91-1.05)	0.509	0.94119003809435	0.941
OlLopf	2pIXOR	Restless legs syndrome	KCNE3	Simple mode	10	-0.0893681144366764	0.0846828736632395	0.318780671637991	11.2206081747634	0.189509822026762	0.881175018803902	-0.00239038638055974	-0.255346546816626	0.0766103179432731	0.914508867688441	0.774647999641868	1.0796212853676	0.2606	0.91 (0.77-1.08)	0.319	NA	NA
OlLopf	2pIXOR	Restless legs syndrome	KCNE3	Weighted mode	10	-0.0529508150634732	0.0502733905961201	0.319677929260965	11.2206081747634	0.189509822026762	0.881175018803902	-0.00239038638055974	-0.151486660631869	0.0455850305049223	0.948426659640175	0.8594293464409	1.04663999715778	0.2606	0.95 (0.86-1.05)	0.320	NA	NA
c3CLJL	2pIXOR	Restless legs syndrome	KCNG2	MR Egger	4	0.164485133828606	0.55240271360913	0.793967051431477	3.67475141152869	0.159234757122954	0.765120424128243	-0.0293987493665112	-0.918224184845289	1.2471944525025	1.17878604538596	0.39922736597801	3.48056435808865	0.3858	1.18 (0.40-3.48)	0.794	NA	NA
c3CLJL	2pIXOR	Restless legs syndrome	KCNG2	Weighted median	4	0.0055289760592938	0.0875012718588943	0.949617294509753	3.67475141152869	0.159234757122954	0.765120424128243	-0.0293987493665112	-0.165973516784139	0.177031468902727	1.00554428905615	0.847068666994709	1.19366865597893	0.3858	1.01 (0.85-1.19)	0.950	NA	NA
c3CLJL	2pIXOR	Restless legs syndrome	KCNG2	Inverse variance weighted	4	-0.0210770262695145	0.0852125168262023	0.804639997732821	3.67475141152869	0.159234757122954	0.765120424128243	-0.0293987493665112	-0.188093559248871	0.145939506709842	0.979143541890382	0.828537186289526	1.15712618756332	0.3858	0.98 (0.83-1.16)	0.805	0.979592599501514	0.980
c3CLJL	2pIXOR	Restless legs syndrome	KCNG2	Simple mode	4	0.0762645806060667	0.144721347866386	0.634693207403623	3.67475141152869	0.159234757122954	0.765120424128243	-0.0293987493665112	-0.207389261212051	0.359918422424184	1.07924808449766	0.812703234561317	1.43321249179056	0.3858	1.08 (0.81-1.43)	0.635	NA	NA
c3CLJL	2pIXOR	Restless legs syndrome	KCNG2	Weighted mode	4	0.00528649737003495	0.113570627577303	0.965798712036019	3.67475141152869	0.159234757122954	0.765120424128243	-0.0293987493665112	-0.217311932681479	0.227884927421549	1.00530049555351	0.804678924497849	1.25594079277122	0.3858	1.01 (0.80-1.26)	0.966	NA	NA
6IrHy0	2pIXOR	Restless legs syndrome	KCNH2	MR Egger	18	0.0266003930212258	0.0949359914366554	0.782919797532758	10.2049818046926	0.855706576576625	0.416116837311682	-0.0132937433708301	-0.159474150194619	0.21267493623707	1.0269573414368	0.852592006449006	1.23698248770061	0.8742	1.03 (0.85-1.24)	0.783	NA	NA
6IrHy0	2pIXOR	Restless legs syndrome	KCNH2	Weighted median	18	-0.0427143882118682	0.0437816684014472	0.32925148620499	10.2049818046926	0.855706576576625	0.416116837311682	-0.0132937433708301	-0.128526458278705	0.0430976818549683	0.958185019926116	0.879390294957095	1.04403987362131	0.8742	0.96 (0.88-1.04)	0.329	NA	NA
6IrHy0	2pIXOR	Restless legs syndrome	KCNH2	Inverse variance weighted	18	-0.04806249779027	0.031840879005458	0.131181554136518	10.2049818046926	0.855706576576625	0.416116837311682	-0.0132937433708301	-0.110470620640968	0.0143456250604277	0.9530742201834	0.895412636452382	1.01444901735704	0.8742	0.95 (0.90-1.01)	0.131	0.808952917175194	0.809
6IrHy0	2pIXOR	Restless legs syndrome	KCNH2	Simple mode	18	-0.0194014404391332	0.0731185772738311	0.793936689053826	10.2049818046926	0.855706576576625	0.416116837311682	-0.0132937433708301	-0.162713851895842	0.123910971017576	0.980785556218879	0.849834332108359	1.13191509326423	0.8742	0.98 (0.85-1.13)	0.794	NA	NA
6IrHy0	2pIXOR	Restless legs syndrome	KCNH2	Weighted mode	18	-0.0347728442332338	0.0533437912112748	0.523205739670187	10.2049818046926	0.855706576576625	0.416116837311682	-0.0132937433708301	-0.139326675007333	0.0697809865408648	0.965824784010672	0.869943793139489	1.07227331324806	0.8742	0.97 (0.87-1.07)	0.523	NA	NA
aeSZw3	2pIXOR	Restless legs syndrome	KCNH3	MR Egger	7	0.016108887646207	0.309853465616313	0.960550784443272	9.69642626895658	0.0843082817191116	0.91901180351763	-0.0114543298064078	-0.591203904961767	0.623421680254181	1.01623933529099	0.553660328922234	1.86529959371122	0.2228	1.02 (0.55-1.87)	0.961	NA	NA
aeSZw3	2pIXOR	Restless legs syndrome	KCNH3	Weighted median	7	0.00556219238393076	0.0590106319721223	0.924904640051096	9.69642626895658	0.0843082817191116	0.91901180351763	-0.0114543298064078	-0.110098646281429	0.12122303104929	1.00557769009642	0.895745768948882	1.1288766588384	0.2228	1.01 (0.90-1.13)	0.925	NA	NA
aeSZw3	2pIXOR	Restless legs syndrome	KCNH3	Inverse variance weighted	7	-0.0162586657008935	0.0603565206007408	0.787639491122145	9.69642626895658	0.0843082817191116	0.91901180351763	-0.0114543298064078	-0.134557446078345	0.102040114676559	0.983872792992404	0.874102663664154	1.10742789494873	0.2228	0.98 (0.87-1.11)	0.788	0.979592599501514	0.980
aeSZw3	2pIXOR	Restless legs syndrome	KCNH3	Simple mode	7	0.0496175088997695	0.0916529021412615	0.607756683271751	9.69642626895658	0.0843082817191116	0.91901180351763	-0.0114543298064078	-0.130022179297103	0.229257197096642	1.05086907142811	0.878075955597089	1.25766546532213	0.2228	1.05 (0.88-1.26)	0.608	NA	NA
aeSZw3	2pIXOR	Restless legs syndrome	KCNH3	Weighted mode	7	9.30346886331979e-05	0.0605196580982474	0.99882327795435	9.69642626895658	0.0843082817191116	0.91901180351763	-0.0114543298064078	-0.118525495183932	0.118711564561198	1.00009303901649	0.888229169802068	1.12604508013639	0.2228	1.00 (0.89-1.13)	0.999	NA	NA
zb6mEl	2pIXOR	Restless legs syndrome	KCNH8	MR Egger	6	0.26719286611406	0.369581861018048	0.509716601295655	4.53110196176662	0.338875505766997	0.61669545619174	-0.0190579216663757	-0.457187581481314	0.991573313709434	1.30629236156852	0.633061578295735	2.69547196101532	0.4744	1.31 (0.63-2.70)	0.510	NA	NA
zb6mEl	2pIXOR	Restless legs syndrome	KCNH8	Weighted median	6	-0.0530508530089576	0.11027755646573	0.630469140397061	4.53110196176662	0.338875505766997	0.61669545619174	-0.0190579216663757	-0.269194863681788	0.163093157663872	0.948331785731276	0.763994366387016	1.1771463447843	0.4744	0.95 (0.76-1.18)	0.630	NA	NA
zb6mEl	2pIXOR	Restless legs syndrome	KCNH8	Inverse variance weighted	6	0.0727544447112205	0.0830981235051184	0.381288574516683	4.53110196176662	0.338875505766997	0.61669545619174	-0.0190579216663757	-0.0901178773588116	0.235626766781253	1.07546641802129	0.913823459826293	1.26570182003359	0.4744	1.08 (0.91-1.27)	0.381	0.909492870850618	0.909
zb6mEl	2pIXOR	Restless legs syndrome	KCNH8	Simple mode	6	-0.0462298213452149	0.150396695186851	0.770940789814179	4.53110196176662	0.338875505766997	0.61669545619174	-0.0190579216663757	-0.341007343911444	0.248547701221014	0.954822498381927	0.711053686271931	1.28216198160267	0.4744	0.95 (0.71-1.28)	0.771	NA	NA
zb6mEl	2pIXOR	Restless legs syndrome	KCNH8	Weighted mode	6	-0.0508071461617546	0.133865856360392	0.719873927466538	4.53110196176662	0.338875505766997	0.61669545619174	-0.0190579216663757	-0.313184224628123	0.211569932304613	0.950461953094247	0.731115210733753	1.23561637210788	0.4744	0.95 (0.73-1.24)	0.720	NA	NA
RdUDlR	2pIXOR	Restless legs syndrome	KCNIP2	Inverse variance weighted	2	-0.398481972001804	0.13165474360021	0.00247223302079671	0.00538238189977526	0.941515892580941	NA	NA	-0.656525269458216	-0.140438674545391	0.671338383370011	0.518650377393779	0.868976953705511	NA	0.67 (0.52-0.87)	0.002	0.0457363108847391	0.046
ucxVl5	2pIXOR	Restless legs syndrome	KCNIP4	Wald ratio	1	0.206310082687988	0.224071877886292	0.357190517737234	NA	NA	NA	NA	-0.232870797969144	0.64549096334512	1.22913427817088	0.792255927986823	1.9069230287915	NA	1.23 (0.79-1.91)	0.357	0.909492870850618	0.909
oejpK8	2pIXOR	Restless legs syndrome	KCNJ10	MR Egger	6	-0.944030520563815	0.592833129584548	0.186510581565142	5.85408979481437	0.210313145717264	0.135834744369061	0.113704589609475	-2.10598345454953	0.2179224134219	0.389056570470144	0.121725903490592	1.24349058569682	0.0936	0.39 (0.12-1.24)	0.187	NA	NA
oejpK8	2pIXOR	Restless legs syndrome	KCNJ10	Weighted median	6	0.0832255375726083	0.104115281551708	0.424081997305236	5.85408979481437	0.210313145717264	0.135834744369061	0.113704589609475	-0.120840414268739	0.287291489413956	1.08678689218702	0.886175369253421	1.33281265763973	0.0936	1.09 (0.89-1.33)	0.424	NA	NA
oejpK8	2pIXOR	Restless legs syndrome	KCNJ10	Inverse variance weighted	6	0.147221414555209	0.113146407198866	0.193204191702169	5.85408979481437	0.210313145717264	0.135834744369061	0.113704589609475	-0.074545543554568	0.368988372664986	1.15861046785326	0.928165201153875	1.44627078730201	0.0936	1.16 (0.93-1.45)	0.193	0.82567887250746	0.826
oejpK8	2pIXOR	Restless legs syndrome	KCNJ10	Simple mode	6	0.0982047591412181	0.138071549713564	0.50871889362307	5.85408979481437	0.210313145717264	0.135834744369061	0.113704589609475	-0.172415478297368	0.368824996579804	1.10318864994434	0.841629421757305	1.44603452054336	0.0936	1.10 (0.84-1.45)	0.509	NA	NA
oejpK8	2pIXOR	Restless legs syndrome	KCNJ10	Weighted mode	6	0.0871103332810382	0.115608680603029	0.485100934980388	5.85408979481437	0.210313145717264	0.135834744369061	0.113704589609475	-0.139482680700898	0.313703347262975	1.09101704856845	0.869808087540376	1.36848371188748	0.0936	1.09 (0.87-1.37)	0.485	NA	NA
ZLPibn	2pIXOR	Restless legs syndrome	KCNJ11	MR Egger	3	-1.93878073796829	2.03772047581635	0.515836534947605	3.28660919200125	0.0698471278866457	0.520693997476904	0.174210518293775	-5.93271287056834	2.05515139463177	0.143879269406038	0.00265127964516279	7.80801987545308	NA	0.14 (0.00-7.81)	0.516	NA	NA
ZLPibn	2pIXOR	Restless legs syndrome	KCNJ11	Weighted median	3	-0.198452733119032	0.144896909415505	0.170807648127244	3.28660919200125	0.0698471278866457	0.520693997476904	0.174210518293775	-0.482450675573422	0.0855452093353581	0.819998528597261	0.617268811093604	1.08931080724846	NA	0.82 (0.62-1.09)	0.171	NA	NA
ZLPibn	2pIXOR	Restless legs syndrome	KCNJ11	Inverse variance weighted	3	-0.0394856384670546	0.202587437107424	0.84546602898314	3.28660919200125	0.0698471278866457	0.520693997476904	0.174210518293775	-0.436557015197606	0.357585738263497	0.961283759399845	0.646257650328155	1.4298731560341	NA	0.96 (0.65-1.43)	0.845	0.979592599501514	0.980
ZLPibn	2pIXOR	Restless legs syndrome	KCNJ11	Simple mode	3	-0.206212249928487	0.180745238287022	0.372112425761577	3.28660919200125	0.0698471278866457	0.520693997476904	0.174210518293775	-0.56047291697105	0.148048417114076	0.813660358600985	0.57093899325402	1.15956903799025	NA	0.81 (0.57-1.16)	0.372	NA	NA
ZLPibn	2pIXOR	Restless legs syndrome	KCNJ11	Weighted mode	3	-0.211414709511423	0.147953015328131	0.289242329313797	3.28660919200125	0.0698471278866457	0.520693997476904	0.174210518293775	-0.501402619554559	0.0785732005317133	0.809438315498095	0.605680524296536	1.08174253639303	NA	0.81 (0.61-1.08)	0.289	NA	NA
WwIwHk	2pIXOR	Restless legs syndrome	KCNJ12	Inverse variance weighted	2	0.0548453356891181	0.115892741187184	0.636040394425853	0.85329804285056	0.355621008680107	NA	NA	-0.172304437037764	0.281995108416	1.05637721818554	0.841722882537322	1.32577223484468	NA	1.06 (0.84-1.33)	0.636	0.979592599501514	0.980
tvDVEN	2pIXOR	Restless legs syndrome	KCNJ15	MR Egger	62	0.0141388271158512	0.033925584834586	0.67834122512929	38.7832350807468	0.984814472839425	0.955625306948964	0.000590002626952954	-0.0523553191599374	0.0806329733916398	1.01423925307553	0.948991612027516	1.08397297662246	0.991	1.01 (0.95-1.08)	0.678	NA	NA
tvDVEN	2pIXOR	Restless legs syndrome	KCNJ15	Weighted median	62	0.0239808124587883	0.0200027206965226	0.230575568626651	38.7832350807468	0.984814472839425	0.955625306948964	0.000590002626952954	-0.0152245201063961	0.0631861450239726	1.02427066446649	0.984890786993104	1.06522510713054	0.991	1.02 (0.98-1.07)	0.231	NA	NA
tvDVEN	2pIXOR	Restless legs syndrome	KCNJ15	Inverse variance weighted	62	0.0158680421061162	0.0139013080526628	0.253670918586931	38.7832350807468	0.984814472839425	0.955625306948964	0.000590002626952954	-0.0113785216771028	0.0431146058893352	1.01599460805133	0.988685968866567	1.04405754313753	0.991	1.02 (0.99-1.04)	0.254	0.82567887250746	0.826
tvDVEN	2pIXOR	Restless legs syndrome	KCNJ15	Simple mode	62	0.0409312940887764	0.0407444128201499	0.319064378108453	38.7832350807468	0.984814472839425	0.955625306948964	0.000590002626952954	-0.0389277550387174	0.12079034321627	1.04178052660618	0.961820193299022	1.12838831330135	0.991	1.04 (0.96-1.13)	0.319	NA	NA
tvDVEN	2pIXOR	Restless legs syndrome	KCNJ15	Weighted mode	62	0.0231112208047909	0.0267139103397724	0.390352693788121	38.7832350807468	0.984814472839425	0.955625306948964	0.000590002626952954	-0.029248043461163	0.0754704850707449	1.02338035440443	0.971175540845527	1.0783913986025	0.991	1.02 (0.97-1.08)	0.390	NA	NA
9vNgnP	2pIXOR	Restless legs syndrome	KCNJ2	MR Egger	11	0.0689830456607163	0.0858553725233841	0.442400339701451	11.2557311233948	0.258586410202688	0.55503002006651	-0.00849316887746417	-0.0992934844851165	0.237259575806549	1.07141804380933	0.905476925594654	1.26777015752922	0.3868	1.07 (0.91-1.27)	0.442	NA	NA
9vNgnP	2pIXOR	Restless legs syndrome	KCNJ2	Weighted median	11	0.0195455478639764	0.0563802201650006	0.728836359609952	11.2557311233948	0.258586410202688	0.55503002006651	-0.00849316887746417	-0.0909596836594248	0.130050779387378	1.01973781268208	0.913054521174272	1.13888621380054	0.3868	1.02 (0.91-1.14)	0.729	NA	NA
9vNgnP	2pIXOR	Restless legs syndrome	KCNJ2	Inverse variance weighted	11	0.0247889462727306	0.0451473363768676	0.582958958235926	11.2557311233948	0.258586410202688	0.55503002006651	-0.00849316887746417	-0.0636998330259299	0.113277725571391	1.02509874678066	0.938286599914554	1.11994292655035	0.3868	1.03 (0.94-1.12)	0.583	0.979592599501514	0.980
9vNgnP	2pIXOR	Restless legs syndrome	KCNJ2	Simple mode	11	0.00208034243509791	0.0869091422659167	0.981373797076112	11.2557311233948	0.258586410202688	0.55503002006651	-0.00849316887746417	-0.168261576406099	0.172422261276295	1.00208250784876	0.84513273898467	1.18817944947069	0.3868	1.00 (0.85-1.19)	0.981	NA	NA
9vNgnP	2pIXOR	Restless legs syndrome	KCNJ2	Weighted mode	11	0.0157305253102554	0.0603708603840648	0.799715036006625	11.2557311233948	0.258586410202688	0.55503002006651	-0.00849316887746417	-0.102596361042512	0.134057411663022	1.01585490133445	0.902491180571755	1.14345846561231	0.3868	1.02 (0.90-1.14)	0.800	NA	NA
cQnjyH	2pIXOR	Restless legs syndrome	KCNJ5-AS1	MR Egger	5	-0.230351371393434	0.316634682036653	0.51955533073165	0.72437090877545	0.867457241780418	0.557658169606642	0.0300163691833528	-0.850955348185273	0.390252605398406	0.794254475165845	0.427006796855733	1.47735393433118	0.9192	0.79 (0.43-1.48)	0.520	NA	NA
cQnjyH	2pIXOR	Restless legs syndrome	KCNJ5-AS1	Weighted median	5	-0.029552317069318	0.0794924781947525	0.71006973652146	0.72437090877545	0.867457241780418	0.557658169606642	0.0300163691833528	-0.185357574331033	0.126252940192397	0.970880082711898	0.830807155419725	1.13456911012093	0.9192	0.97 (0.83-1.13)	0.710	NA	NA
cQnjyH	2pIXOR	Restless legs syndrome	KCNJ5-AS1	Inverse variance weighted	5	-0.026977477210503	0.0682497644471012	0.692639389887563	0.72437090877545	0.867457241780418	0.557658169606642	0.0300163691833528	-0.160747015526821	0.106792061105815	0.973383164581567	0.851507462027412	1.11270285622033	0.9192	0.97 (0.85-1.11)	0.693	0.979592599501514	0.980
cQnjyH	2pIXOR	Restless legs syndrome	KCNJ5-AS1	Simple mode	5	0.000514662989695269	0.106977625615106	0.996391812037134	0.72437090877545	0.867457241780418	0.557658169606642	0.0300163691833528	-0.209161483215912	0.210190809195302	1.00051479545142	0.811264219510122	1.23391347953402	0.9192	1.00 (0.81-1.23)	0.996	NA	NA
cQnjyH	2pIXOR	Restless legs syndrome	KCNJ5-AS1	Weighted mode	5	-0.0274020482454923	0.0885032843012581	0.772311667225167	0.72437090877545	0.867457241780418	0.557658169606642	0.0300163691833528	-0.200868485475958	0.146064388984974	0.972969982002824	0.818020005991648	1.15727070113765	0.9192	0.97 (0.82-1.16)	0.772	NA	NA
TWKzgH	2pIXOR	Restless legs syndrome	KCNK13	MR Egger	22	0.0819644334683518	0.0747769277864573	0.286050413130994	27.0257878694987	0.134540030412219	0.560669415477856	-0.00863838837401932	-0.0645983449931044	0.228527211929808	1.08541720461767	0.93744391681301	1.25674772319743	0.1354	1.09 (0.94-1.26)	0.286	NA	NA
TWKzgH	2pIXOR	Restless legs syndrome	KCNK13	Weighted median	22	0.0684528214453915	0.0399726486200134	0.0868061276399972	27.0257878694987	0.134540030412219	0.560669415477856	-0.00863838837401932	-0.00989356984983478	0.146799212740618	1.07085010259916	0.990155210509178	1.15812140366048	0.1354	1.07 (0.99-1.16)	0.087	NA	NA
TWKzgH	2pIXOR	Restless legs syndrome	KCNK13	Inverse variance weighted	22	0.0416511721077038	0.0303414002420641	0.169829926473576	27.0257878694987	0.134540030412219	0.560669415477856	-0.00863838837401932	-0.017817972366742	0.10112031658215	1.04253075151064	0.982339829078977	1.10640975319547	0.1354	1.04 (0.98-1.11)	0.170	0.82567887250746	0.826
TWKzgH	2pIXOR	Restless legs syndrome	KCNK13	Simple mode	22	0.041921451019339	0.0791337505355356	0.601838729825344	27.0257878694987	0.134540030412219	0.560669415477856	-0.00863838837401932	-0.113180700030311	0.197023602068989	1.04281256366974	0.892989282345584	1.21777278232395	0.1354	1.04 (0.89-1.22)	0.602	NA	NA
TWKzgH	2pIXOR	Restless legs syndrome	KCNK13	Weighted mode	22	0.0612710275763341	0.0450255222412974	0.188001513023506	27.0257878694987	0.134540030412219	0.560669415477856	-0.00863838837401932	-0.0269789960166089	0.149521051169277	1.06318702814545	0.973381686202396	1.16127791681269	0.1354	1.06 (0.97-1.16)	0.188	NA	NA
cV0CSp	2pIXOR	Restless legs syndrome	KCNK17	MR Egger	58	0.00392444647383904	0.0254051050342776	0.877790837153339	55.9787173954641	0.475664459016866	0.620010809580719	-0.00497654748622892	-0.0458695593933451	0.0537184523410232	1.00393215719738	0.955166546568898	1.05518747476598	0.5346	1.00 (0.96-1.06)	0.878	NA	NA
cV0CSp	2pIXOR	Restless legs syndrome	KCNK17	Weighted median	58	-0.00965245346097349	0.014985173277256	0.519488810280604	55.9787173954641	0.475664459016866	0.620010809580719	-0.00497654748622892	-0.0390233930843953	0.0197184861624483	0.990393981942644	0.961728211094011	1.01991417965416	0.5346	0.99 (0.96-1.02)	0.519	NA	NA
cV0CSp	2pIXOR	Restless legs syndrome	KCNK17	Inverse variance weighted	58	-0.00773224553357377	0.00994279270856001	0.436761570203529	55.9787173954641	0.475664459016866	0.620010809580719	-0.00497654748622892	-0.0272201192423514	0.0117556281752038	0.992297571376871	0.973147009564472	1.01182499713082	0.5346	0.99 (0.97-1.01)	0.437	0.94119003809435	0.941
cV0CSp	2pIXOR	Restless legs syndrome	KCNK17	Simple mode	58	-0.00509515837703312	0.0247829392888027	0.837842621809509	55.9787173954641	0.475664459016866	0.620010809580719	-0.00497654748622892	-0.0536697193830864	0.0434794026290202	0.994917799924869	0.947745076643558	1.04443848140361	0.5346	0.99 (0.95-1.04)	0.838	NA	NA
cV0CSp	2pIXOR	Restless legs syndrome	KCNK17	Weighted mode	58	-0.0135111205809537	0.0155340228717188	0.388070878005026	55.9787173954641	0.475664459016866	0.620010809580719	-0.00497654748622892	-0.0439578054095225	0.016935564247615	0.986579744916808	0.956994336605273	1.01707978391264	0.5346	0.99 (0.96-1.02)	0.388	NA	NA
Xe2dNr	2pIXOR	Restless legs syndrome	KCNK5	Wald ratio	1	0.194104491993883	0.227379547764263	0.393294214421889	NA	NA	NA	NA	-0.251559421624072	0.639768405611838	1.21422315292594	0.777587250739641	1.89604171583191	NA	1.21 (0.78-1.90)	0.393	0.909492870850618	0.909
fXF4Gk	2pIXOR	Restless legs syndrome	KCNK6	MR Egger	18	-0.0367885375013862	0.0579729638494805	0.53467106934285	15.5148440867939	0.487302323304858	0.337027570605624	0.011393070646807	-0.150415546646368	0.0768384716435956	0.963879938260066	0.860350386414763	1.0798676330603	0.4904	0.96 (0.86-1.08)	0.535	NA	NA
fXF4Gk	2pIXOR	Restless legs syndrome	KCNK6	Weighted median	18	0.0162255435201464	0.0451447380355396	0.719287181722627	15.5148440867939	0.487302323304858	0.337027570605624	0.011393070646807	-0.0722581430295112	0.104709230069804	1.01635789249384	0.930290716748317	1.11038769605822	0.4904	1.02 (0.93-1.11)	0.719	NA	NA
fXF4Gk	2pIXOR	Restless legs syndrome	KCNK6	Inverse variance weighted	18	0.0127438392490963	0.0292633477400379	0.663208186180736	15.5148440867939	0.487302323304858	0.337027570605624	0.011393070646807	-0.0446123223213781	0.0701000008195706	1.01282538801509	0.956368172567244	1.07261543831415	0.4904	1.01 (0.96-1.07)	0.663	0.979592599501514	0.980
fXF4Gk	2pIXOR	Restless legs syndrome	KCNK6	Simple mode	18	0.119467211249669	0.0813561764431059	0.16024330435655	15.5148440867939	0.487302323304858	0.337027570605624	0.011393070646807	-0.0399908945788184	0.278925317078157	1.1268962939402	0.960798187584663	1.32170863112111	0.4904	1.13 (0.96-1.32)	0.160	NA	NA
fXF4Gk	2pIXOR	Restless legs syndrome	KCNK6	Weighted mode	18	0.0237321399878734	0.0539132002061361	0.665343921996308	15.5148440867939	0.487302323304858	0.337027570605624	0.011393070646807	-0.0819377324161533	0.1294020123919	1.02401598821627	0.921329325861321	1.13814758163941	0.4904	1.02 (0.92-1.14)	0.665	NA	NA
kCv4s2	2pIXOR	Restless legs syndrome	KCNK7	MR Egger	10	0.0722847050981987	0.118051814053434	0.557329329264378	11.0391670420054	0.199489802111405	0.587069527374795	-0.0124758966737801	-0.159096850446531	0.303666260642929	1.07496134747737	0.852913749891303	1.3548168249341	0.275	1.07 (0.85-1.35)	0.557	NA	NA
kCv4s2	2pIXOR	Restless legs syndrome	KCNK7	Weighted median	10	0.0270692789363569	0.0565678984918356	0.632275008700033	11.0391670420054	0.199489802111405	0.587069527374795	-0.0124758966737801	-0.0838038021076409	0.137942359980355	1.02743898017763	0.919611664267012	1.14790938284787	0.275	1.03 (0.92-1.15)	0.632	NA	NA
kCv4s2	2pIXOR	Restless legs syndrome	KCNK7	Inverse variance weighted	10	0.0114253834284717	0.0467561608031584	0.806951223633042	11.0391670420054	0.199489802111405	0.587069527374795	-0.0124758966737801	-0.0802166917457188	0.103067458602662	1.01149090241045	0.922916336365079	1.10856618887977	0.275	1.01 (0.92-1.11)	0.807	0.979592599501514	0.980
kCv4s2	2pIXOR	Restless legs syndrome	KCNK7	Simple mode	10	-0.0163420242503416	0.101989611760188	0.876236801308668	11.0391670420054	0.199489802111405	0.587069527374795	-0.0124758966737801	-0.216241663300311	0.183557614799628	0.983790782201737	0.805540608747291	1.20148418668826	0.275	0.98 (0.81-1.20)	0.876	NA	NA
kCv4s2	2pIXOR	Restless legs syndrome	KCNK7	Weighted mode	10	0.0497174270148184	0.0610769340206951	0.436644184539265	11.0391670420054	0.199489802111405	0.587069527374795	-0.0124758966737801	-0.069993363665744	0.169428217695381	1.05097407753081	0.932400007603527	1.1846273087027	0.275	1.05 (0.93-1.18)	0.437	NA	NA
xbKNYD	2pIXOR	Restless legs syndrome	KCNMA1	MR Egger	58	-0.0444167200515292	0.0350067997614111	0.209760169537167	55.2955617326097	0.501488443575892	0.066440642291403	0.0219964824405969	-0.113030047583895	0.0241966074808366	0.956555258649244	0.893123823499815	1.02449172082768	0.4274	0.96 (0.89-1.02)	0.210	NA	NA
xbKNYD	2pIXOR	Restless legs syndrome	KCNMA1	Weighted median	58	0.00566726435769915	0.0213401793450249	0.790572091608495	55.2955617326097	0.501488443575892	0.066440642291403	0.0219964824405969	-0.0361594871585496	0.0474940158739479	1.00568335368014	0.96448645801141	1.04863992590901	0.4274	1.01 (0.96-1.05)	0.791	NA	NA
xbKNYD	2pIXOR	Restless legs syndrome	KCNMA1	Inverse variance weighted	58	0.0161466588661303	0.0135788753514664	0.234399791440967	55.2955617326097	0.501488443575892	0.066440642291403	0.0219964824405969	-0.010467936822744	0.0427612545550045	1.01627772061534	0.989586661351767	1.0436886891829	0.4274	1.02 (0.99-1.04)	0.234	0.82567887250746	0.826
xbKNYD	2pIXOR	Restless legs syndrome	KCNMA1	Simple mode	58	0.0438041062985286	0.0321039810326241	0.177790540248216	55.2955617326097	0.501488443575892	0.066440642291403	0.0219964824405969	-0.0191196965254146	0.106727909122472	1.04477766947592	0.981061925510862	1.11263147641484	0.4274	1.04 (0.98-1.11)	0.178	NA	NA
xbKNYD	2pIXOR	Restless legs syndrome	KCNMA1	Weighted mode	58	0.00774422593720991	0.0205395630954629	0.707544380559986	55.2955617326097	0.501488443575892	0.066440642291403	0.0219964824405969	-0.0325133177298973	0.0480017696043171	1.00777429001245	0.96800955805563	1.04917251194303	0.4274	1.01 (0.97-1.05)	0.708	NA	NA
EDhfel	2pIXOR	Restless legs syndrome	KCNMB3	MR Egger	5	0.0382210129610555	0.360430210831387	0.92224156034242	4.03695245541391	0.257501479504233	0.945284071431167	-0.00284167835724804	-0.668222200268464	0.744664226190575	1.0389608313152	0.512619102284045	2.10573426584685	0.46	1.04 (0.51-2.11)	0.922	NA	NA
EDhfel	2pIXOR	Restless legs syndrome	KCNMB3	Weighted median	5	0.0778742219762712	0.101654737419326	0.443637126445666	4.03695245541391	0.257501479504233	0.945284071431167	-0.00284167835724804	-0.121369063365607	0.27711750731815	1.08098668575005	0.885707017252637	1.31932139184527	0.46	1.08 (0.89-1.32)	0.444	NA	NA
EDhfel	2pIXOR	Restless legs syndrome	KCNMB3	Inverse variance weighted	5	0.0124292738365148	0.0872707456768781	0.886746688780124	4.03695245541391	0.257501479504233	0.945284071431167	-0.00284167835724804	-0.158621387690166	0.183479935363196	1.01250683828402	0.853319375035951	1.2013908596986	0.46	1.01 (0.85-1.20)	0.887	0.979592599501514	0.980
EDhfel	2pIXOR	Restless legs syndrome	KCNMB3	Simple mode	5	0.103489773485061	0.161902856045814	0.557456476969947	4.03695245541391	0.257501479504233	0.945284071431167	-0.00284167835724804	-0.213839824364735	0.420819371334857	1.10903445174969	0.807477712920446	1.52320911832883	0.46	1.11 (0.81-1.52)	0.557	NA	NA
EDhfel	2pIXOR	Restless legs syndrome	KCNMB3	Weighted mode	5	0.0979783032554415	0.127820935678288	0.486098959591332	4.03695245541391	0.257501479504233	0.945284071431167	-0.00284167835724804	-0.152550730674003	0.348507337184886	1.10293885466631	0.858515339789809	1.41695093931631	0.46	1.10 (0.86-1.42)	0.486	NA	NA
zO4Ow2	2pIXOR	Restless legs syndrome	KCNMB4	MR Egger	22	-0.00151995873613173	0.0253031411022771	0.952696112150526	9.80708891282705	0.9715365428719	0.656067621936666	-0.00358238668020131	-0.0511141152965949	0.0480741978243315	0.998481195816117	0.950170235387263	1.04924850439253	0.985	1.00 (0.95-1.05)	0.953	NA	NA
zO4Ow2	2pIXOR	Restless legs syndrome	KCNMB4	Weighted median	22	-0.0112611009499885	0.0213868297202722	0.598510481362437	9.80708891282705	0.9715365428719	0.656067621936666	-0.00358238668020131	-0.0531792872017219	0.030657085301745	0.988802067908003	0.948209995325097	1.03113185298571	0.985	0.99 (0.95-1.03)	0.599	NA	NA
zO4Ow2	2pIXOR	Restless legs syndrome	KCNMB4	Inverse variance weighted	22	-0.010214075445674	0.0164445534552267	0.534519294566064	9.80708891282705	0.9715365428719	0.656067621936666	-0.00358238668020131	-0.0424454002179184	0.0220172493265703	0.989837911074299	0.958442794860086	1.02226141763939	0.985	0.99 (0.96-1.02)	0.535	0.941772090425922	0.942
zO4Ow2	2pIXOR	Restless legs syndrome	KCNMB4	Simple mode	22	-0.00806144575679929	0.031665553280773	0.801523187584986	9.80708891282705	0.9715365428719	0.656067621936666	-0.00358238668020131	-0.0701259301871144	0.0540030386735158	0.991970960557994	0.932276410770576	1.05548780943306	0.985	0.99 (0.93-1.06)	0.802	NA	NA
zO4Ow2	2pIXOR	Restless legs syndrome	KCNMB4	Weighted mode	22	-0.00806144575679929	0.0196225815619685	0.685362760183125	9.80708891282705	0.9715365428719	0.656067621936666	-0.00358238668020131	-0.0465217056182576	0.030398814104659	0.991970960557994	0.954543841380879	1.03086557571505	0.985	0.99 (0.95-1.03)	0.685	NA	NA
7zE0zX	2pIXOR	Restless legs syndrome	KCNN4	MR Egger	46	0.022237054922295	0.0277702393807108	0.427578443226204	54.9191748208401	0.125196426467236	0.130783991261391	-0.0153316618825612	-0.0321926142638981	0.0766667241084882	1.02248614111612	0.968320051861577	1.07968218438172	0.108	1.02 (0.97-1.08)	0.428	NA	NA
7zE0zX	2pIXOR	Restless legs syndrome	KCNN4	Weighted median	46	-0.0188355602592916	0.0178137888617902	0.290348024739826	54.9191748208401	0.125196426467236	0.130783991261391	-0.0153316618825612	-0.0537505864284003	0.0160794659098171	0.981340720389204	0.947668438398295	1.016209436205	0.108	0.98 (0.95-1.02)	0.290	NA	NA
7zE0zX	2pIXOR	Restless legs syndrome	KCNN4	Inverse variance weighted	46	-0.0151541054305355	0.0136748734099958	0.267787742434852	54.9191748208401	0.125196426467236	0.130783991261391	-0.0153316618825612	-0.0419568573141272	0.0116486464530562	0.984960140200341	0.958911149682602	1.01171675614012	0.108	0.98 (0.96-1.01)	0.268	0.82567887250746	0.826
7zE0zX	2pIXOR	Restless legs syndrome	KCNN4	Simple mode	46	-0.0027421050555968	0.0305490464352504	0.928875674834686	54.9191748208401	0.125196426467236	0.130783991261391	-0.0153316618825612	-0.0626182360686875	0.0571340259574939	0.997261651080447	0.939301996872185	1.05879770726286	0.108	1.00 (0.94-1.06)	0.929	NA	NA
7zE0zX	2pIXOR	Restless legs syndrome	KCNN4	Weighted mode	46	-0.01220734150894	0.0154769601401004	0.43439817163061	54.9191748208401	0.125196426467236	0.130783991261391	-0.0153316618825612	-0.0425421833835369	0.0181275003656569	0.987866865819426	0.958350038221048	1.01829280081774	0.108	0.99 (0.96-1.02)	0.434	NA	NA
ky2OCT	2pIXOR	Restless legs syndrome	KCNQ1	Inverse variance weighted	2	0.189158655417416	0.163909957220292	0.248483749168527	0.791561392918504	0.37362841180155	NA	NA	-0.132104860734357	0.510422171569189	1.2082326299294	0.876249106136938	1.66599438196515	NA	1.21 (0.88-1.67)	0.248	0.82567887250746	0.826
7prqK4	2pIXOR	Restless legs syndrome	KCNQ4	Wald ratio	1	-0.0304349788162053	0.246628276614077	0.901786987573957	NA	NA	NA	NA	-0.513826400979796	0.452956443347386	0.970023502093159	0.59820223237081	1.57295567233826	NA	0.97 (0.60-1.57)	0.902	0.979592599501514	0.980
5yRW5r	2pIXOR	Restless legs syndrome	KCNQ5	MR Egger	25	0.210429955006779	0.0909816508192331	0.0300222964067211	21.7044253496014	0.53815026951386	0.0867252342396931	-0.0263051565849315	0.0321059194010822	0.388753990612476	1.23420860006139	1.03262687473296	1.47514160800766	0.4134	1.23 (1.03-1.48)	0.030	NA	NA
5yRW5r	2pIXOR	Restless legs syndrome	KCNQ5	Weighted median	25	0.0548009912387209	0.0494395072860196	0.267669534916933	21.7044253496014	0.53815026951386	0.0867252342396931	-0.0263051565849315	-0.0421004430418776	0.151702425519319	1.05633037475701	0.958773473611722	1.16381386359274	0.4134	1.06 (0.96-1.16)	0.268	NA	NA
5yRW5r	2pIXOR	Restless legs syndrome	KCNQ5	Inverse variance weighted	25	0.060293988482277	0.0358450189029905	0.0925544147846448	21.7044253496014	0.53815026951386	0.0867252342396931	-0.0263051565849315	-0.00996224856758441	0.130550225532138	1.06214876015146	0.990087210254059	1.13945516819856	0.4134	1.06 (0.99-1.14)	0.093	0.714642054429011	0.715
5yRW5r	2pIXOR	Restless legs syndrome	KCNQ5	Simple mode	25	0.0616357525669123	0.0822541107559056	0.460938482382096	21.7044253496014	0.53815026951386	0.0867252342396931	-0.0263051565849315	-0.0995823045146626	0.222853809648487	1.06357486974773	0.905215443484703	1.24963787538168	0.4134	1.06 (0.91-1.25)	0.461	NA	NA
5yRW5r	2pIXOR	Restless legs syndrome	KCNQ5	Weighted mode	25	0.0541274942204528	0.0639001939877653	0.40532794136051	21.7044253496014	0.53815026951386	0.0867252342396931	-0.0263051565849315	-0.0711168859955672	0.179371874436473	1.05561917892033	0.931353023639723	1.19646559641759	0.4134	1.06 (0.93-1.20)	0.405	NA	NA
KbTEhz	2pIXOR	Restless legs syndrome	KCNRG	MR Egger	10	0.0804531496550642	0.0978592184400939	0.434818952814848	8.74532579972578	0.364233470116735	0.585215894051385	-0.00932034981042268	-0.11135091848752	0.272257217797648	1.08377807007639	0.894624753473461	1.31292466547356	0.3926	1.08 (0.89-1.31)	0.435	NA	NA
KbTEhz	2pIXOR	Restless legs syndrome	KCNRG	Weighted median	10	0.103786805841175	0.0631310715875597	0.100178413731949	8.74532579972578	0.364233470116735	0.585215894051385	-0.00932034981042268	-0.0199500944704424	0.227523706152792	1.10936391979481	0.980247591861261	1.25548720217279	0.3926	1.11 (0.98-1.26)	0.100	NA	NA
KbTEhz	2pIXOR	Restless legs syndrome	KCNRG	Inverse variance weighted	10	0.0325627582122081	0.0479212827774631	0.49681784865467	8.74532579972578	0.364233470116735	0.585215894051385	-0.00932034981042268	-0.0613629560316196	0.126488472456036	1.03309872653865	0.940481824269602	1.13483636922453	0.3926	1.03 (0.94-1.13)	0.497	0.94119003809435	0.941
KbTEhz	2pIXOR	Restless legs syndrome	KCNRG	Simple mode	10	0.0639026694484655	0.113640734811726	0.587626793989926	8.74532579972578	0.364233470116735	0.585215894051385	-0.00932034981042268	-0.158833170782518	0.286638509679449	1.06598864044986	0.853138675555165	1.33194264206658	0.3926	1.07 (0.85-1.33)	0.588	NA	NA
KbTEhz	2pIXOR	Restless legs syndrome	KCNRG	Weighted mode	10	0.107926128823585	0.0641477540445972	0.12677251920621	8.74532579972578	0.364233470116735	0.585215894051385	-0.00932034981042268	-0.0178034691038257	0.233655726750995	1.11396545240851	0.982354076315107	1.26320952809041	0.3926	1.11 (0.98-1.26)	0.127	NA	NA
jZcIKF	2pIXOR	Restless legs syndrome	KCNS1	Inverse variance weighted	2	0.0440354663214346	0.145040365911347	0.761426288572356	1.70535249136006	0.191589472996204	NA	NA	-0.240243650864806	0.328314583507675	1.04501941722576	0.786436221855402	1.38862574234236	NA	1.05 (0.79-1.39)	0.761	0.979592599501514	0.980
4b0B2y	2pIXOR	Restless legs syndrome	KCNT1	MR Egger	17	0.067948331295896	0.0941337398528129	0.481502167072376	20.6009354254493	0.150071344371308	0.142730904104958	-0.0243789664819924	-0.116553798815617	0.252450461407409	1.0703100055191	0.889982215699586	1.28717572970129	0.0798	1.07 (0.89-1.29)	0.482	NA	NA
4b0B2y	2pIXOR	Restless legs syndrome	KCNT1	Weighted median	17	-0.0331159393841912	0.0491825976853427	0.50073968747962	20.6009354254493	0.150071344371308	0.142730904104958	-0.0243789664819924	-0.129513830847463	0.0632819520790804	0.967426390266799	0.878522437622391	1.06532716810009	0.0798	0.97 (0.88-1.07)	0.501	NA	NA
4b0B2y	2pIXOR	Restless legs syndrome	KCNT1	Inverse variance weighted	17	-0.0654310841418467	0.0393760274918394	0.096573250598515	20.6009354254493	0.150071344371308	0.142730904104958	-0.0243789664819924	-0.142608098025852	0.0117459297421586	0.936663595510872	0.867093818096033	1.01181518406142	0.0798	0.94 (0.87-1.01)	0.097	0.714642054429011	0.715
4b0B2y	2pIXOR	Restless legs syndrome	KCNT1	Simple mode	17	-0.256078265173527	0.101307857826482	0.0223881789292476	20.6009354254493	0.150071344371308	0.142730904104958	-0.0243789664819924	-0.454641666513432	-0.0575148638336215	0.774081382807644	0.63467535263797	0.944107857220019	0.0798	0.77 (0.63-0.94)	0.022	NA	NA
4b0B2y	2pIXOR	Restless legs syndrome	KCNT1	Weighted mode	17	-0.000921293145872526	0.0556018874967288	0.986984951248186	20.6009354254493	0.150071344371308	0.142730904104958	-0.0243789664819924	-0.109900992639461	0.108058406347716	0.999079131114358	0.895922833860578	1.11411281474667	0.0798	1.00 (0.90-1.11)	0.987	NA	NA
