## Supplementary material for "Potassium Channel Regulation Dysfunction as a Potential Driving Factor of Membrane Potential Disturbance in Restless Legs Syndrome": all_palindromic_snp_stats.csv

exposure	total_snps	palindromic_snps	palindromic_near_0.5	remaining_snps	removed_snp_details
KCNA2	1	0	0	1	无
KCNA3	8	2	0	8	无
KCNA6	9	1	0	9	无
KCNAB1	13	2	1	12	SNP:rs12630138;EA:A;OA:T;EAF:0.473
KCNAB2	29	5	1	28	SNP:rs60876998;EA:A;OA:T;EAF:0.460
KCNAB3	10	1	0	10	无
KCNB1	13	4	1	12	SNP:rs926672;EA:A;OA:T;EAF:0.482
KCNC3	8	1	0	8	无
KCNC4	1	0	0	1	无
KCNE1	41	6	0	41	无
KCNE3	15	0	0	15	无
KCNG1	1	0	0	1	无
KCNG2	6	0	0	6	无
KCNH2	23	1	0	23	无
KCNH3	8	1	0	8	无
KCNH8	8	2	0	8	无
KCNIP2	4	1	0	4	无
KCNIP4	1	0	0	1	无
KCNJ10	11	1	0	11	无
KCNJ11	5	2	1	4	SNP:rs214106;EA:C;OA:G;EAF:0.462
KCNJ12	3	1	0	3	无
KCNJ15	76	8	2	74	SNP:rs2211859;EA:A;OA:T;EAF:0.505 | SNP:rs2836310;EA:G;OA:C;EAF:0.536
KCNJ2	13	3	0	13	无
KCNJ5-AS1	8	2	0	8	无
KCNK13	24	1	0	24	无
KCNK17	70	2	0	70	无
KCNK5	1	0	0	1	无
KCNK6	22	3	0	22	无
KCNK7	11	3	0	11	无
KCNMA1	72	6	1	71	SNP:rs184090;EA:C;OA:G;EAF:0.535
KCNMB3	8	1	0	8	无
KCNMB4	29	2	0	29	无
KCNN3	1	0	0	1	无
KCNN4	60	3	1	59	SNP:rs346054;EA:C;OA:G;EAF:0.545
KCNQ1	3	1	0	3	无
KCNQ4	3	1	0	3	无
KCNQ5	32	4	0	32	无
KCNRG	12	2	0	12	无
KCNS1	3	2	0	3	无
KCNT1	25	4	0	25	无
