## Supplementary material for "Potassium Channel Regulation Dysfunction as a Potential Driving Factor of Membrane Potential Disturbance in Restless Legs Syndrome": all_mr_presso_results.csv

exposure	outcome	global_test_pval	snp_count_used	outlier_count	formatted_global_pval	significance
KCNA3	Restless legs syndrome	0.9672	8	0	0.967	Non-significant
KCNA6	Restless legs syndrome	0.924	9	0	0.924	Non-significant
KCNAB1	Restless legs syndrome	0.7524	13	0	0.752	Non-significant
KCNAB2	Restless legs syndrome	0.991	26	0	0.991	Non-significant
KCNAB3	Restless legs syndrome	0.6816	10	0	0.682	Non-significant
KCNB1	Restless legs syndrome	0.4452	12	0	0.445	Non-significant
KCNC3	Restless legs syndrome	0.9158	8	0	0.916	Non-significant
KCNE1	Restless legs syndrome	0.9942	40	0	0.994	Non-significant
KCNE3	Restless legs syndrome	0.8662	17	0	0.866	Non-significant
KCNG2	Restless legs syndrome	0.9548	6	0	0.955	Non-significant
KCNH2	Restless legs syndrome	0.1118	23	0	0.112	Non-significant
KCNH3	Restless legs syndrome	0.0512	9	0	0.051	Non-significant
KCNH8	Restless legs syndrome	0.9874	8	0	0.987	Non-significant
KCNIP2	Restless legs syndrome	0.597	4	0	0.597	Non-significant
KCNJ10	Restless legs syndrome	0.976	11	0	0.976	Non-significant
KCNJ11	Restless legs syndrome	0.2024	4	0	0.202	Non-significant
KCNJ15	Restless legs syndrome	0.95	72	0	0.950	Non-significant
KCNJ2	Restless legs syndrome	0.904	13	0	0.904	Non-significant
KCNJ5-AS1	Restless legs syndrome	0.8918	8	0	0.892	Non-significant
KCNK13	Restless legs syndrome	0.242	24	0	0.242	Non-significant
KCNK17	Restless legs syndrome	0.0652	69	0	0.065	Non-significant
KCNK6	Restless legs syndrome	0.8094	22	0	0.809	Non-significant
KCNK7	Restless legs syndrome	0.3766	11	0	0.377	Non-significant
KCNMA1	Restless legs syndrome	0.8952	71	0	0.895	Non-significant
KCNMB3	Restless legs syndrome	0.9634	8	0	0.963	Non-significant
KCNMB4	Restless legs syndrome	0.1986	27	0	0.199	Non-significant
KCNN4	Restless legs syndrome	0.8652	57	0	0.865	Non-significant
KCNQ5	Restless legs syndrome	0.4352	32	0	0.435	Non-significant
KCNRG	Restless legs syndrome	0.957	11	0	0.957	Non-significant
KCNT1	Restless legs syndrome	0.8624	24	0	0.862	Non-significant
