## Supplementary material for "Potassium Channel Regulation Dysfunction as a Potential Driving Factor of Membrane Potential Disturbance in Restless Legs Syndrome": harmonised_data.csv

SNP	effect_allele.exposure	other_allele.exposure	effect_allele.outcome	other_allele.outcome	beta.exposure	beta.outcome	eaf.exposure	eaf.outcome	remove	palindromic	ambiguous	id.outcome	chr.outcome	pos.outcome	se.outcome	pval.outcome	outcome	mr_keep.outcome	pval_origin.outcome	samplesize.outcome	chr.exposure	pos.exposure	se.exposure	pval.exposure	samplesize.exposure	exposure	mr_keep.exposure	pval_origin.exposure	id.exposure	action	SNP_index	mr_keep
rs4839069	G	A	G	A	-0.0780693	-0.0446	0.272831	0.2616	FALSE	FALSE	FALSE	AOwBCQ	1	110595189	0.0278	0.1084	Restless legs syndrome	TRUE	reported	27050	1	110595189	0.0133461	4.92164177384684e-09	30381	KCNA2	TRUE	reported	nOKkey	2	1	TRUE
