## Supplementary material for "Potassium Channel Regulation Dysfunction as a Potential Driving Factor of Membrane Potential Disturbance in Restless Legs Syndrome": mr_results.csv

id.exposure	id.outcome	outcome	exposure	method	nsnp	b	se	pval	het_Q	het_Q_pval	pleio_pval	egger_intercept	lo_ci	up_ci	or	or_lci95	or_uci95	mr_presso_global_test_pval
nOKkey	AOwBCQ	Restless legs syndrome	KCNA2	Wald ratio	1	0.571287304996971	0.356093880693179	0.108644295603582	NA	NA	NA	NA	-0.12665670116166	1.2692313111556	1.77054481621947	0.88103607934882	3.55811642646758	NA
