## Supplementary material for "Potassium Channel Regulation Dysfunction as a Potential Driving Factor of Membrane Potential Disturbance in Restless Legs Syndrome": harmonised_data.csv

SNP	effect_allele.exposure	other_allele.exposure	effect_allele.outcome	other_allele.outcome	beta.exposure	beta.outcome	eaf.exposure	eaf.outcome	remove	palindromic	ambiguous	id.outcome	chr.outcome	pos.outcome	se.outcome	pval.outcome	outcome	mr_keep.outcome	pval_origin.outcome	samplesize.outcome	chr.exposure	pos.exposure	se.exposure	pval.exposure	samplesize.exposure	exposure	mr_keep.exposure	pval_origin.exposure	id.exposure	action	SNP_index	mr_keep
rs11585237	T	G	T	G	-0.116188	-0.0276	0.149498	0.1513	FALSE	FALSE	FALSE	AOwBCQ	1	110640745	0.0339	0.416	Restless legs syndrome	TRUE	reported	27050	1	110640745	0.0166626	3.0981325884844e-12	31684	KCNA3	TRUE	reported	3ARw2T	2	1	TRUE
rs116683116	C	T	C	T	0.180512	0.0017	0.0359652	0.0403	FALSE	FALSE	FALSE	AOwBCQ	1	110697988	0.0688	0.9802	Restless legs syndrome	TRUE	reported	27050	1	110697988	0.0319275	1.56938681637422e-08	28556	KCNA3	TRUE	reported	3ARw2T	2	1	TRUE
rs12731815	C	G	C	G	0.0957822	0.0343	0.752356	0.739	FALSE	TRUE	FALSE	AOwBCQ	1	110579466	0.0307	0.2627	Restless legs syndrome	TRUE	reported	27050	1	110579466	0.013765	3.43637064149061e-12	23858	KCNA3	TRUE	reported	3ARw2T	2	1	TRUE
rs144636392	T	C	T	C	-0.257706	-0.0768	0.0393391	0.0383	FALSE	FALSE	FALSE	AOwBCQ	1	110678304	0.0661	0.2453	Restless legs syndrome	TRUE	reported	27050	1	110678304	0.030539	3.20626932450547e-17	28830	KCNA3	TRUE	reported	3ARw2T	2	1	TRUE
rs147971480	C	T	C	T	0.214904	0.0935	0.0255174	0.0275	FALSE	FALSE	FALSE	AOwBCQ	1	110743237	0.0764	0.2211	Restless legs syndrome	TRUE	reported	27050	1	110743237	0.0376999	1.19530847841654e-08	29137	KCNA3	TRUE	reported	3ARw2T	2	1	TRUE
rs2640487	T	C	T	C	0.159511	0.0274	0.50686	0.5208	FALSE	FALSE	FALSE	AOwBCQ	1	110664263	0.024	0.2537	Restless legs syndrome	TRUE	reported	27050	1	110664263	0.0118287	1.91690239501114e-41	31678	KCNA3	TRUE	reported	3ARw2T	2	1	TRUE
rs2797534	C	T	C	T	0.117059	-0.0032	0.762975	0.7752	FALSE	FALSE	FALSE	AOwBCQ	1	110647100	0.0289	0.9117	Restless legs syndrome	TRUE	reported	27050	1	110647100	0.0139609	5.07224239892653e-17	31684	KCNA3	TRUE	reported	3ARw2T	2	1	TRUE
rs2821549	C	G	C	G	0.108374	0.0203	0.302904	0.2996	FALSE	TRUE	FALSE	AOwBCQ	1	110641423	0.026	0.4343	Restless legs syndrome	TRUE	reported	27050	1	110641423	0.0129201	4.95336122315548e-17	31557	KCNA3	TRUE	reported	3ARw2T	2	1	TRUE
