## Supplementary material for "Potassium Channel Regulation Dysfunction as a Potential Driving Factor of Membrane Potential Disturbance in Restless Legs Syndrome": leaveoneout_results.csv

exposure	outcome	id.exposure	id.outcome	samplesize	SNP	b	se	p
KCNA3	Restless legs syndrome	3ARw2T	AOwBCQ	27050	rs11585237	0.186233421590919	0.0921809375258717	0.0433519712381856
KCNA3	Restless legs syndrome	3ARw2T	AOwBCQ	27050	rs116683116	0.201084434274197	0.0903334344156103	0.0260125432950415
KCNA3	Restless legs syndrome	3ARw2T	AOwBCQ	27050	rs12731815	0.177292249260941	0.091402579129105	0.0524179336614311
KCNA3	Restless legs syndrome	3ARw2T	AOwBCQ	27050	rs144636392	0.176636097862245	0.0935638756242728	0.0590438871248298
KCNA3	Restless legs syndrome	3ARw2T	AOwBCQ	27050	rs147971480	0.174990981623442	0.0907148629034338	0.0537281101008043
KCNA3	Restless legs syndrome	3ARw2T	AOwBCQ	27050	rs2640487	0.200794428129037	0.108301120789572	0.0637336777861908
KCNA3	Restless legs syndrome	3ARw2T	AOwBCQ	27050	rs2797534	0.22256786963361	0.0940618637492321	0.0179724102430413
KCNA3	Restless legs syndrome	3ARw2T	AOwBCQ	27050	rs2821549	0.191444926356035	0.094467150063637	0.0427057201933974
KCNA3	Restless legs syndrome	3ARw2T	AOwBCQ	27050	All	0.190890452460043	0.0878983791025983	0.0298769739962434
