## Supplementary material for "Potassium Channel Regulation Dysfunction as a Potential Driving Factor of Membrane Potential Disturbance in Restless Legs Syndrome": mr_presso_data_head.csv

rsid	beta_exposure	beta_outcome	se_exposure	se_outcome
rs11585237	-0.116188	-0.0276	0.0166626	0.0339
rs116683116	0.180512	0.0017	0.0319275	0.0688
rs12731815	0.0957822	0.0343	0.013765	0.0307
rs144636392	-0.257706	-0.0768	0.030539	0.0661
rs147971480	0.214904	0.0935	0.0376999	0.0764
rs2640487	0.159511	0.0274	0.0118287	0.024
rs2797534	0.117059	-0.0032	0.0139609	0.0289
rs2821549	0.108374	0.0203	0.0129201	0.026
