## Supplementary material for "Potassium Channel Regulation Dysfunction as a Potential Driving Factor of Membrane Potential Disturbance in Restless Legs Syndrome": mr_results.csv

id.exposure	id.outcome	outcome	exposure	method	nsnp	b	se	pval	het_Q	het_Q_pval	pleio_pval	egger_intercept	lo_ci	up_ci	or	or_lci95	or_uci95	mr_presso_global_test_pval
3ARw2T	AOwBCQ	Restless legs syndrome	KCNA3	MR Egger	8	0.280626895746185	0.327818910228067	0.424835784839316	1.8876100935974	0.92973929839765	0.785852320205958	-0.0127066147591297	-0.361898168300827	0.923151959793197	1.32395953683665	0.696353275068633	2.51721205017374	0.9672
3ARw2T	AOwBCQ	Restless legs syndrome	KCNA3	Weighted median	8	0.18131394003031	0.114206444447729	0.112377236601358	1.8876100935974	0.92973929839765	0.785852320205958	-0.0127066147591297	-0.042530691087239	0.405158571147859	1.198791468854	0.95836105192693	1.49954026502602	0.9672
3ARw2T	AOwBCQ	Restless legs syndrome	KCNA3	Inverse variance weighted	8	0.190890452460043	0.0878983791025983	0.0298769739962434	1.8876100935974	0.92973929839765	0.785852320205958	-0.0127066147591297	0.0186096294189505	0.363171275501136	1.210326856489	1.01878386773107	1.43788211213139	0.9672
3ARw2T	AOwBCQ	Restless legs syndrome	KCNA3	Simple mode	8	0.247338453245987	0.154045384683676	0.1523923535902	1.8876100935974	0.92973929839765	0.785852320205958	-0.0127066147591297	-0.0545905007340185	0.549267407225993	1.28061246688535	0.946872812295548	1.73198371422908	0.9672
3ARw2T	AOwBCQ	Restless legs syndrome	KCNA3	Weighted mode	8	0.198816280006742	0.135156379058177	0.184758353978671	1.8876100935974	0.92973929839765	0.785852320205958	-0.0127066147591297	-0.0660902229472859	0.463722782960769	1.21995781466849	0.93604640761602	1.58998213919884	0.9672
