## Supplementary material for "Potassium Channel Regulation Dysfunction as a Potential Driving Factor of Membrane Potential Disturbance in Restless Legs Syndrome": harmonised_data.csv

SNP	effect_allele.exposure	other_allele.exposure	effect_allele.outcome	other_allele.outcome	beta.exposure	beta.outcome	eaf.exposure	eaf.outcome	remove	palindromic	ambiguous	id.outcome	chr.outcome	pos.outcome	se.outcome	pval.outcome	outcome	mr_keep.outcome	pval_origin.outcome	samplesize.outcome	chr.exposure	pos.exposure	se.exposure	pval.exposure	samplesize.exposure	exposure	mr_keep.exposure	pval_origin.exposure	id.exposure	action	SNP_index	mr_keep
rs112166127	T	G	T	G	0.16553	0.0011	0.0654915	0.0751	FALSE	FALSE	FALSE	AOwBCQ	17	7974271	0.0529	0.983	Restless legs syndrome	TRUE	reported	27050	17	7974271	0.0240177	5.5093453916724e-12	29498	KCNAB3	TRUE	reported	M0u2IX	2	1	TRUE
rs11650083	A	C	A	C	-0.250235	0.0093	0.475977	0.4615	FALSE	FALSE	FALSE	AOwBCQ	17	7944637	0.0237	0.6943	Restless legs syndrome	TRUE	reported	27050	17	7944637	0.0117297	5.5335010921573e-101	31300	KCNAB3	TRUE	reported	M0u2IX	2	1	TRUE
rs11656715	C	A	C	A	-0.133822	0.0512	0.110286	0.115	FALSE	FALSE	FALSE	AOwBCQ	17	7865910	0.0427	0.2306	Restless legs syndrome	TRUE	reported	27050	17	7865910	0.0189668	1.71869969539774e-12	31683	KCNAB3	TRUE	reported	M0u2IX	2	1	TRUE
rs12944116	A	G	A	G	-0.215018	0.0978	0.0709345	0.0766	FALSE	FALSE	FALSE	AOwBCQ	17	7913520	0.0443	0.0273	Restless legs syndrome	TRUE	reported	27050	17	7913520	0.0231135	1.36804379305693e-20	31240	KCNAB3	TRUE	reported	M0u2IX	2	1	TRUE
rs4239111	C	T	C	T	-0.134459	0.0153	0.847836	0.8367	FALSE	FALSE	FALSE	AOwBCQ	17	7908680	0.0328	0.6407	Restless legs syndrome	TRUE	reported	27050	17	7908680	0.0165317	4.18119093349903e-16	31231	KCNAB3	TRUE	reported	M0u2IX	2	1	TRUE
rs4792042	A	G	A	G	-0.142994	0.0171	0.180475	0.1806	FALSE	FALSE	FALSE	AOwBCQ	17	7977561	0.0315	0.5879	Restless legs syndrome	TRUE	reported	27050	17	7977561	0.015429	1.89670592121114e-20	31231	KCNAB3	TRUE	reported	M0u2IX	2	1	TRUE
rs55809496	A	C	A	C	0.10416	-0.0342	0.54284	0.5637	FALSE	FALSE	FALSE	AOwBCQ	17	7856159	0.0257	0.1821	Restless legs syndrome	TRUE	reported	27050	17	7856159	0.0119152	2.29456307251929e-18	31569	KCNAB3	TRUE	reported	M0u2IX	2	1	TRUE
rs72841443	A	G	A	G	-0.148331	0.0081	0.0792692	0.0924	FALSE	FALSE	FALSE	AOwBCQ	17	7932787	0.044	0.8545	Restless legs syndrome	TRUE	reported	27050	17	7932787	0.0219952	1.54063585174787e-11	31239	KCNAB3	TRUE	reported	M0u2IX	2	1	TRUE
rs73235718	A	G	A	G	-0.170187	-0.0168	0.178387	0.1776	FALSE	FALSE	FALSE	AOwBCQ	17	7933910	0.0315	0.5926	Restless legs syndrome	TRUE	reported	27050	17	7933910	0.0154803	4.09354906329561e-28	31355	KCNAB3	TRUE	reported	M0u2IX	2	1	TRUE
rs8069344	A	T	A	T	-0.199935	-1e-04	0.127792	0.1267	FALSE	TRUE	FALSE	AOwBCQ	17	8013961	0.0374	0.9982	Restless legs syndrome	TRUE	reported	27050	17	8013961	0.0177476	1.94043902355183e-29	28085	KCNAB3	TRUE	reported	M0u2IX	2	1	TRUE
