## Supplementary material for "Potassium Channel Regulation Dysfunction as a Potential Driving Factor of Membrane Potential Disturbance in Restless Legs Syndrome": leaveoneout_results.csv

exposure	outcome	id.exposure	id.outcome	samplesize	SNP	b	se	p
KCNAB3	Restless legs syndrome	M0u2IX	AOwBCQ	27050	rs112166127	-0.0974908326070794	0.0611039424762043	0.110602326233182
KCNAB3	Restless legs syndrome	M0u2IX	AOwBCQ	27050	rs11650083	-0.131832044127821	0.0775818453141684	0.0892694345923245
KCNAB3	Restless legs syndrome	M0u2IX	AOwBCQ	27050	rs11656715	-0.0832266896035567	0.0611074386596167	0.173206364610813
KCNAB3	Restless legs syndrome	M0u2IX	AOwBCQ	27050	rs12944116	-0.0603417320717086	0.0627376076702733	0.336144464184001
KCNAB3	Restless legs syndrome	M0u2IX	AOwBCQ	27050	rs4239111	-0.0925313415353585	0.0619200369254617	0.135079377187142
KCNAB3	Restless legs syndrome	M0u2IX	AOwBCQ	27050	rs4792042	-0.0917521357587513	0.0623763714444941	0.141306320824977
KCNAB3	Restless legs syndrome	M0u2IX	AOwBCQ	27050	rs55809496	-0.079069417664202	0.0618751441924071	0.201289413354113
KCNAB3	Restless legs syndrome	M0u2IX	AOwBCQ	27050	rs72841443	-0.0954917316443422	0.0612842145539593	0.119190993731307
KCNAB3	Restless legs syndrome	M0u2IX	AOwBCQ	27050	rs73235718	-0.116439939191925	0.063444710388392	0.0664615726869563
KCNAB3	Restless legs syndrome	M0u2IX	AOwBCQ	27050	rs8069344	-0.104641243424992	0.0633667510594258	0.0986653276833256
KCNAB3	Restless legs syndrome	M0u2IX	AOwBCQ	27050	All	-0.0938181065038888	0.0600167482575087	0.118005851521627
