## Supplementary material for "Potassium Channel Regulation Dysfunction as a Potential Driving Factor of Membrane Potential Disturbance in Restless Legs Syndrome": mr_presso_data_head.csv

rsid	beta_exposure	beta_outcome	se_exposure	se_outcome
rs112166127	0.16553	0.0011	0.0240177	0.0529
rs11650083	-0.250235	0.0093	0.0117297	0.0237
rs11656715	-0.133822	0.0512	0.0189668	0.0427
rs12944116	-0.215018	0.0978	0.0231135	0.0443
rs4239111	-0.134459	0.0153	0.0165317	0.0328
rs4792042	-0.142994	0.0171	0.015429	0.0315
rs55809496	0.10416	-0.0342	0.0119152	0.0257
rs72841443	-0.148331	0.0081	0.0219952	0.044
rs73235718	-0.170187	-0.0168	0.0154803	0.0315
rs8069344	-0.199935	-1e-04	0.0177476	0.0374
