## Supplementary material for "Potassium Channel Regulation Dysfunction as a Potential Driving Factor of Membrane Potential Disturbance in Restless Legs Syndrome": mr_results.csv

id.exposure	id.outcome	outcome	exposure	method	nsnp	b	se	pval	het_Q	het_Q_pval	pleio_pval	egger_intercept	lo_ci	up_ci	or	or_lci95	or_uci95	mr_presso_global_test_pval
M0u2IX	AOwBCQ	Restless legs syndrome	KCNAB3	MR Egger	10	0.0807259930859106	0.210484937929122	0.711322639193194	5.87538851633275	0.661187938235977	0.412140346247345	-0.0321873908064651	-0.331824485255169	0.49327647142699	1.08407381214711	0.717613263510732	1.63767322866044	0.6816
M0u2IX	AOwBCQ	Restless legs syndrome	KCNAB3	Weighted median	10	-0.0412919693975741	0.0783688237732309	0.598268030468055	5.87538851633275	0.661187938235977	0.412140346247345	-0.0321873908064651	-0.194894863993107	0.112310925197958	0.959548930121832	0.822921172154094	1.11886068854909	0.6816
M0u2IX	AOwBCQ	Restless legs syndrome	KCNAB3	Inverse variance weighted	10	-0.0938181065038888	0.0600167482575087	0.118005851521627	5.87538851633275	0.661187938235977	0.412140346247345	-0.0321873908064651	-0.211450933088606	0.0238147200808283	0.910448351814217	0.809408995277843	1.02410055504348	0.6816
M0u2IX	AOwBCQ	Restless legs syndrome	KCNAB3	Simple mode	10	-0.0424744953853404	0.140690757603327	0.769588409751087	5.87538851633275	0.661187938235977	0.412140346247345	-0.0321873908064651	-0.318228380287862	0.233279389517181	0.958414909212176	0.727436637253875	1.26273422475366	0.6816
M0u2IX	AOwBCQ	Restless legs syndrome	KCNAB3	Weighted mode	10	-0.0366216527863857	0.0870404736231894	0.683811552546187	5.87538851633275	0.661187938235977	0.412140346247345	-0.0321873908064651	-0.207220981087837	0.133977675515066	0.964040808511877	0.81284000787037	1.14336729427379	0.6816
