## Supplementary material for "Potassium Channel Regulation Dysfunction as a Potential Driving Factor of Membrane Potential Disturbance in Restless Legs Syndrome": harmonised_data.csv

SNP	effect_allele.exposure	other_allele.exposure	effect_allele.outcome	other_allele.outcome	beta.exposure	beta.outcome	eaf.exposure	eaf.outcome	remove	palindromic	ambiguous	id.outcome	chr.outcome	pos.outcome	se.outcome	pval.outcome	outcome	mr_keep.outcome	pval_origin.outcome	samplesize.outcome	chr.exposure	pos.exposure	se.exposure	pval.exposure	samplesize.exposure	exposure	mr_keep.exposure	pval_origin.exposure	id.exposure	action	SNP_index	mr_keep
rs10898982	A	G	A	G	0.0807953	-0.0495	0.452516	0.4667	FALSE	FALSE	FALSE	AOwBCQ	11	74382223	0.0238	0.0371	Restless legs syndrome	TRUE	reported	27050	11	74382223	0.0119382	1.30767553892022e-11	31684	KCNE3	TRUE	reported	2FowRP	2	1	TRUE
rs11236101	T	C	T	C	0.269447	-0.0291	0.0717332	0.0802	FALSE	FALSE	FALSE	AOwBCQ	11	74418376	0.0438	0.5057	Restless legs syndrome	TRUE	reported	27050	11	74418376	0.0229529	8.04266538015677e-32	31569	KCNE3	TRUE	reported	2FowRP	2	1	TRUE
rs11236116	G	A	G	A	0.460504	0.0052	0.0884579	0.0999	FALSE	FALSE	FALSE	AOwBCQ	11	74460952	0.0404	0.8979	Restless legs syndrome	TRUE	reported	27050	11	74460952	0.0205983	1.05196187382324e-110	31240	KCNE3	TRUE	reported	2FowRP	2	1	TRUE
rs11602732	A	C	A	C	0.131608	-0.0425	0.130971	0.127	FALSE	FALSE	FALSE	AOwBCQ	11	74469444	0.0358	0.2362	Restless legs syndrome	TRUE	reported	27050	11	74469444	0.0176069	7.74461797802518e-14	31684	KCNE3	TRUE	reported	2FowRP	2	1	TRUE
rs117009253	T	C	T	C	0.398496	-0.0864	0.0165138	0.0135	FALSE	FALSE	FALSE	AOwBCQ	11	74524556	0.1239	0.4858	Restless legs syndrome	TRUE	reported	27050	11	74524556	0.0465816	1.18276918169953e-17	8345	KCNE3	TRUE	reported	2FowRP	2	1	TRUE
rs12221487	T	C	T	C	-0.133622	-0.0068	0.213245	0.2213	FALSE	FALSE	FALSE	AOwBCQ	11	74459322	0.0321	0.8327	Restless legs syndrome	TRUE	reported	27050	11	74459322	0.0144871	2.87276433208084e-20	27310	KCNE3	TRUE	reported	2FowRP	2	1	TRUE
rs140763426	T	C	T	C	0.26011	-0.0052	0.0301032	0.0329	FALSE	FALSE	FALSE	AOwBCQ	11	74563750	0.0756	0.9451	Restless legs syndrome	TRUE	reported	27050	11	74563750	0.0347629	7.309707518686e-14	24558	KCNE3	TRUE	reported	2FowRP	2	1	TRUE
rs142345882	A	G	A	G	0.290373	-0.1621	0.0146359	0.0137	FALSE	FALSE	FALSE	AOwBCQ	11	74477842	0.1182	0.1702	Restless legs syndrome	TRUE	reported	27050	11	74477842	0.0495002	4.46426534400086e-09	7808	KCNE3	TRUE	reported	2FowRP	2	1	TRUE
rs17310619	T	C	T	C	0.109292	0.0344	0.17853	0.1758	FALSE	FALSE	FALSE	AOwBCQ	11	74471903	0.0314	0.2725	Restless legs syndrome	TRUE	reported	27050	11	74471903	0.0155143	1.85994456322258e-12	31684	KCNE3	TRUE	reported	2FowRP	2	1	TRUE
rs35067061	A	G	A	G	-0.173977	-0.0205	0.0553942	0.061	FALSE	FALSE	FALSE	AOwBCQ	11	74504930	0.0522	0.6945	Restless legs syndrome	TRUE	reported	27050	11	74504930	0.0259776	2.12471165400614e-11	30547	KCNE3	TRUE	reported	2FowRP	2	1	TRUE
rs3853688	G	A	G	A	0.27349	0.0053	0.384983	0.3937	FALSE	FALSE	FALSE	AOwBCQ	11	74460927	0.025	0.8312	Restless legs syndrome	TRUE	reported	27050	11	74460927	0.0120129	9.90831944892756e-115	31558	KCNE3	TRUE	reported	2FowRP	2	1	TRUE
rs537637	G	A	G	A	-0.125336	0.0034	0.329231	0.3243	FALSE	FALSE	FALSE	AOwBCQ	11	74436383	0.0255	0.894	Restless legs syndrome	TRUE	reported	27050	11	74436383	0.0126211	3.05773609569007e-23	31684	KCNE3	TRUE	reported	2FowRP	2	1	TRUE
rs589283	C	T	C	T	-0.194419	0.009	0.739073	0.7329	FALSE	FALSE	FALSE	AOwBCQ	11	74489189	0.0269	0.7387	Restless legs syndrome	TRUE	reported	27050	11	74489189	0.013454	2.49229817805262e-47	31569	KCNE3	TRUE	reported	2FowRP	2	1	TRUE
rs647824	G	A	G	A	0.117952	0.0118	0.638691	0.6478	FALSE	FALSE	FALSE	AOwBCQ	11	74546805	0.0254	0.6406	Restless legs syndrome	TRUE	reported	27050	11	74546805	0.0123498	1.28439912195264e-21	30704	KCNE3	TRUE	reported	2FowRP	2	1	TRUE
rs7103233	C	T	C	T	-0.0925694	-0.0037	0.474145	0.7305	FALSE	FALSE	FALSE	AOwBCQ	11	74481980	0.0283	0.8947	Restless legs syndrome	TRUE	reported	27050	11	74481980	0.0118939	7.09414400453406e-15	18670	KCNE3	TRUE	reported	2FowRP	2	1	TRUE
rs76617396	C	T	C	T	0.357284	-0.0548	0.0192012	0.0152	FALSE	FALSE	FALSE	AOwBCQ	11	74439966	0.1054	0.6033	Restless legs syndrome	TRUE	reported	27050	11	74439966	0.0432658	1.48388416376902e-16	27157	KCNE3	TRUE	reported	2FowRP	2	1	TRUE
rs7789	G	T	G	T	0.114887	-0.0137	0.485212	0.4625	FALSE	FALSE	FALSE	AOwBCQ	11	74455275	0.0252	0.5868	Restless legs syndrome	TRUE	reported	27050	11	74455275	0.0118694	3.69572799739442e-22	31684	KCNE3	TRUE	reported	2FowRP	2	1	TRUE
