## Supplementary material for "Potassium Channel Regulation Dysfunction as a Potential Driving Factor of Membrane Potential Disturbance in Restless Legs Syndrome": leaveoneout_results.csv

exposure	outcome	id.exposure	id.outcome	samplesize	SNP	b	se	p
KCNE3	Restless legs syndrome	2FowRP	AOwBCQ	27050	rs10898982	-0.0180921349059292	0.0442519360806291	0.682654208068218
KCNE3	Restless legs syndrome	2FowRP	AOwBCQ	27050	rs11236101	-0.0252143059740104	0.0454383767317414	0.578954771253129
KCNE3	Restless legs syndrome	2FowRP	AOwBCQ	27050	rs11236116	-0.0452931092071602	0.0504908700439412	0.369689339202453
KCNE3	Restless legs syndrome	2FowRP	AOwBCQ	27050	rs11602732	-0.0234636094247475	0.0443384136923559	0.596671082952623
KCNE3	Restless legs syndrome	2FowRP	AOwBCQ	27050	rs117009253	-0.0274628745804987	0.0442008977512192	0.534389502012917
KCNE3	Restless legs syndrome	2FowRP	AOwBCQ	27050	rs12221487	-0.0340318623633478	0.044505552771771	0.444470733488452
KCNE3	Restless legs syndrome	2FowRP	AOwBCQ	27050	rs140763426	-0.0314741945401523	0.0442655207406112	0.477064507100594
KCNE3	Restless legs syndrome	2FowRP	AOwBCQ	27050	rs142345882	-0.0250516731165816	0.0440159930494191	0.569254801168502
KCNE3	Restless legs syndrome	2FowRP	AOwBCQ	27050	rs17310619	-0.0394309985647452	0.044277540531612	0.373175059316548
KCNE3	Restless legs syndrome	2FowRP	AOwBCQ	27050	rs35067061	-0.0344533463361812	0.0442339129758993	0.436044596919069
KCNE3	Restless legs syndrome	2FowRP	AOwBCQ	27050	rs3853688	-0.046256136409791	0.0498436247211211	0.353394533214306
KCNE3	Restless legs syndrome	2FowRP	AOwBCQ	27050	rs537637	-0.0314121317031058	0.0448097188972212	0.483295790457769
KCNE3	Restless legs syndrome	2FowRP	AOwBCQ	27050	rs589283	-0.0295379439425446	0.046128901940438	0.521954922346662
KCNE3	Restless legs syndrome	2FowRP	AOwBCQ	27050	rs647824	-0.0368677606968789	0.0446934817015051	0.409426998887833
KCNE3	Restless legs syndrome	2FowRP	AOwBCQ	27050	rs7103233	-0.0327029312589526	0.0442162367022245	0.459534469883476
KCNE3	Restless legs syndrome	2FowRP	AOwBCQ	27050	rs76617396	-0.0284651687601744	0.0442504753980853	0.520046493266407
KCNE3	Restless legs syndrome	2FowRP	AOwBCQ	27050	rs7789	-0.0275646524125415	0.0446586988583088	0.537083566456133
KCNE3	Restless legs syndrome	2FowRP	AOwBCQ	27050	All	-0.0312138878620215	0.0437609045536797	0.475670957714285
