## Supplementary material for "Potassium Channel Regulation Dysfunction as a Potential Driving Factor of Membrane Potential Disturbance in Restless Legs Syndrome": mr_presso_data_head.csv

rsid	beta_exposure	beta_outcome	se_exposure	se_outcome
rs10898982	0.0807953	-0.0495	0.0119382	0.0238
rs11236101	0.269447	-0.0291	0.0229529	0.0438
rs11236116	0.460504	0.0052	0.0205983	0.0404
rs11602732	0.131608	-0.0425	0.0176069	0.0358
rs117009253	0.398496	-0.0864	0.0465816	0.1239
rs12221487	-0.133622	-0.0068	0.0144871	0.0321
rs140763426	0.26011	-0.0052	0.0347629	0.0756
rs142345882	0.290373	-0.1621	0.0495002	0.1182
rs17310619	0.109292	0.0344	0.0155143	0.0314
rs35067061	-0.173977	-0.0205	0.0259776	0.0522
