## Supplementary material for "Potassium Channel Regulation Dysfunction as a Potential Driving Factor of Membrane Potential Disturbance in Restless Legs Syndrome": mr_results.csv

id.exposure	id.outcome	outcome	exposure	method	nsnp	b	se	pval	het_Q	het_Q_pval	pleio_pval	egger_intercept	lo_ci	up_ci	or	or_lci95	or_uci95	mr_presso_global_test_pval
2FowRP	AOwBCQ	Restless legs syndrome	KCNE3	MR Egger	17	0.0178122952292122	0.0903543478474814	0.846365763172986	10.0441183329376	0.816955609612715	0.5444387646951	-0.0103436183884748	-0.159282226551851	0.194906817010276	1.01797188027707	0.852755654716161	1.21519774545472	0.8662
2FowRP	AOwBCQ	Restless legs syndrome	KCNE3	Weighted median	17	0.0100329836427043	0.0585188470936943	0.863870919105298	10.0441183329376	0.816955609612715	0.5444387646951	-0.0103436183884748	-0.104663956660937	0.124729923946345	1.01008348276743	0.900627121485401	1.13284245812723	0.8662
2FowRP	AOwBCQ	Restless legs syndrome	KCNE3	Inverse variance weighted	17	-0.0312138878620215	0.0437609045536797	0.475670957714285	10.0441183329376	0.816955609612715	0.5444387646951	-0.0103436183884748	-0.116985260787234	0.0545574850631906	0.96926823619263	0.889598305045476	1.05607318310251	0.8662
2FowRP	AOwBCQ	Restless legs syndrome	KCNE3	Simple mode	17	0.00249375179448053	0.0877273399673979	0.977673804019026	10.0441183329376	0.816955609612715	0.5444387646951	-0.0103436183884748	-0.169451834541619	0.17443933813058	1.00249686377979	0.844127411284924	1.19057851747583	0.8662
2FowRP	AOwBCQ	Restless legs syndrome	KCNE3	Weighted mode	17	0.00512761062013001	0.0592032392075046	0.932055913567022	10.0441183329376	0.816955609612715	0.5444387646951	-0.0103436183884748	-0.110910738226579	0.121165959466839	1.00514077931382	0.895018636314255	1.12881223389952	0.8662
