## Supplementary material for "Potassium Channel Regulation Dysfunction as a Potential Driving Factor of Membrane Potential Disturbance in Restless Legs Syndrome": harmonised_data.csv

SNP	effect_allele.exposure	other_allele.exposure	effect_allele.outcome	other_allele.outcome	beta.exposure	beta.outcome	eaf.exposure	eaf.outcome	remove	palindromic	ambiguous	id.outcome	chr.outcome	pos.outcome	se.outcome	pval.outcome	outcome	mr_keep.outcome	pval_origin.outcome	samplesize.outcome	chr.exposure	pos.exposure	se.exposure	pval.exposure	samplesize.exposure	exposure	mr_keep.exposure	pval_origin.exposure	id.exposure	action	SNP_index	mr_keep
rs6020905	A	C	A	C	0.125099	-0.0209	0.83359	0.8476	FALSE	FALSE	FALSE	AOwBCQ	20	51007608	0.0337	0.5356	Restless legs syndrome	TRUE	reported	27050	20	51007608	0.0159453	4.30923322818626e-15	31470	KCNG1	TRUE	reported	8Cec8Q	2	1	TRUE
