## Supplementary material for "Potassium Channel Regulation Dysfunction as a Potential Driving Factor of Membrane Potential Disturbance in Restless Legs Syndrome": mr_results.csv

id.exposure	id.outcome	outcome	exposure	method	nsnp	b	se	pval	het_Q	het_Q_pval	pleio_pval	egger_intercept	lo_ci	up_ci	or	or_lci95	or_uci95	mr_presso_global_test_pval
8Cec8Q	AOwBCQ	Restless legs syndrome	KCNG1	Wald ratio	1	-0.167067682395543	0.269386645776545	0.535140576567252	NA	NA	NA	NA	-0.695065508117571	0.360930143326486	0.846142340458523	0.49904175562834	1.43466323657661	NA
