## Supplementary material for "Potassium Channel Regulation Dysfunction as a Potential Driving Factor of Membrane Potential Disturbance in Restless Legs Syndrome": harmonised_data.csv

SNP	effect_allele.exposure	other_allele.exposure	effect_allele.outcome	other_allele.outcome	beta.exposure	beta.outcome	eaf.exposure	eaf.outcome	remove	palindromic	ambiguous	id.outcome	chr.outcome	pos.outcome	se.outcome	pval.outcome	outcome	mr_keep.outcome	pval_origin.outcome	samplesize.outcome	chr.exposure	pos.exposure	se.exposure	pval.exposure	samplesize.exposure	exposure	mr_keep.exposure	pval_origin.exposure	id.exposure	action	SNP_index	mr_keep
rs10264571	A	G	A	G	0.127684	0.0024	0.391316	0.3922	FALSE	FALSE	FALSE	AOwBCQ	7	150888143	0.0244	0.9204	Restless legs syndrome	TRUE	reported	27050	7	150888143	0.0121476	7.70371131697611e-26	26071	KCNH2	TRUE	reported	Z7MihC	2	1	TRUE
rs111645229	A	C	A	C	0.224811	0.0837	0.0269938	0.0435	FALSE	FALSE	FALSE	AOwBCQ	7	150870477	0.0697	0.2299	Restless legs syndrome	TRUE	reported	27050	7	150870477	0.0366756	8.81008300142221e-10	26617	KCNH2	TRUE	reported	Z7MihC	2	1	TRUE
rs11769256	T	C	T	C	-0.121893	0.0292	0.157222	0.1765	FALSE	FALSE	FALSE	AOwBCQ	7	151028885	0.0398	0.4632	Restless legs syndrome	TRUE	reported	27050	7	151028885	0.0163183	8.03156169922656e-14	31563	KCNH2	TRUE	reported	Z7MihC	2	1	TRUE
rs11771844	G	A	G	A	-0.183558	-0.1805	0.934543	0.9204	FALSE	FALSE	FALSE	AOwBCQ	7	150978822	0.0548	0.0009891	Restless legs syndrome	TRUE	reported	27050	7	150978822	0.0240142	2.11251596624085e-14	29992	KCNH2	TRUE	reported	Z7MihC	2	1	TRUE
rs144563033	T	G	T	G	-0.324248	0.0831	0.0527039	0.0519	FALSE	FALSE	FALSE	AOwBCQ	7	150937656	0.0626	0.1845	Restless legs syndrome	TRUE	reported	27050	7	150937656	0.0264965	1.96200450392566e-34	30538	KCNH2	TRUE	reported	Z7MihC	2	1	TRUE
rs17173658	T	G	T	G	-0.14435	-0.0703	0.0552511	0.0464	FALSE	FALSE	FALSE	AOwBCQ	7	150914073	0.0585	0.2298	Restless legs syndrome	TRUE	reported	27050	7	150914073	0.0260221	2.89947921604864e-08	31355	KCNH2	TRUE	reported	Z7MihC	2	1	TRUE
rs17200217	A	G	A	G	0.178209	-0.0595	0.046358	0.0428	FALSE	FALSE	FALSE	AOwBCQ	7	150939169	0.066	0.3673	Restless legs syndrome	TRUE	reported	27050	7	150939169	0.0282669	2.89307704887667e-10	29828	KCNH2	TRUE	reported	Z7MihC	2	1	TRUE
rs17258862	A	G	A	G	0.206594	0.0862	0.0282674	0.0263	FALSE	FALSE	FALSE	AOwBCQ	7	150898158	0.0846	0.3081	Restless legs syndrome	TRUE	reported	27050	7	150898158	0.0358689	8.43121181308627e-09	25045	KCNH2	TRUE	reported	Z7MihC	2	1	TRUE
rs1800779	A	G	A	G	-0.20831	-0.0616	0.63395	0.6216	FALSE	FALSE	FALSE	AOwBCQ	7	150992855	0.028	0.02757	Restless legs syndrome	TRUE	reported	27050	7	150992855	0.0122301	4.72280484392231e-65	31346	KCNH2	TRUE	reported	Z7MihC	2	1	TRUE
rs1800781	A	G	A	G	0.124218	0.0053	0.148813	0.1478	FALSE	FALSE	FALSE	AOwBCQ	7	150995356	0.0401	0.8941	Restless legs syndrome	TRUE	reported	27050	7	150995356	0.0166902	9.8878074362693e-14	31353	KCNH2	TRUE	reported	Z7MihC	2	1	TRUE
rs1808593	T	G	T	G	-0.124764	-0.0629	0.776879	0.749	FALSE	FALSE	FALSE	AOwBCQ	7	151011214	0.0338	0.06272	Restless legs syndrome	TRUE	reported	27050	7	151011214	0.0142568	2.11446256165259e-18	27397	KCNH2	TRUE	reported	Z7MihC	2	1	TRUE
rs2072413	T	C	T	C	0.249123	0.0411	0.251769	0.2669	FALSE	FALSE	FALSE	AOwBCQ	7	150950881	0.0281	0.1443	Restless legs syndrome	TRUE	reported	27050	7	150950881	0.0135515	1.78443198854034e-75	25857	KCNH2	TRUE	reported	Z7MihC	2	1	TRUE
rs35576067	T	C	T	C	0.250997	-0.0383	0.0356007	0.0311	FALSE	FALSE	FALSE	AOwBCQ	7	151066295	0.0811	0.6366	Restless legs syndrome	TRUE	reported	27050	7	151066295	0.0320513	4.83949449301662e-15	30538	KCNH2	TRUE	reported	Z7MihC	2	1	TRUE
rs3800779	A	C	A	C	-0.204494	0.0194	0.335504	0.342	FALSE	FALSE	FALSE	AOwBCQ	7	150974126	0.0294	0.5094	Restless legs syndrome	TRUE	reported	27050	7	150974126	0.0124871	2.80995910884252e-60	31340	KCNH2	TRUE	reported	Z7MihC	2	1	TRUE
rs3918176	T	C	T	C	-0.131995	-0.0395	0.340418	0.3531	FALSE	FALSE	FALSE	AOwBCQ	7	151002846	0.0302	0.1914	Restless legs syndrome	TRUE	reported	27050	7	151002846	0.0125112	5.05824662003115e-26	31234	KCNH2	TRUE	reported	Z7MihC	2	1	TRUE
rs6464118	T	C	T	C	-0.143112	0.0053	0.191824	0.1769	FALSE	FALSE	FALSE	AOwBCQ	7	150876182	0.0306	0.8633	Restless legs syndrome	TRUE	reported	27050	7	150876182	0.015068	2.1438776659735e-21	31568	KCNH2	TRUE	reported	Z7MihC	2	1	TRUE
rs6464119	C	T	C	T	-0.0881002	-0.0026	0.787126	0.7675	FALSE	FALSE	FALSE	AOwBCQ	7	151020066	0.0355	0.9409	Restless legs syndrome	TRUE	reported	27050	7	151020066	0.014521	1.30319678532174e-09	26118	KCNH2	TRUE	reported	Z7MihC	2	1	TRUE
rs6946598	T	C	T	C	-0.0987962	-0.0222	0.34617	0.3348	FALSE	FALSE	FALSE	AOwBCQ	7	151017632	0.0317	0.4828	Restless legs syndrome	TRUE	reported	27050	7	151017632	0.0124826	2.47628142527396e-15	27070	KCNH2	TRUE	reported	Z7MihC	2	1	TRUE
rs73167614	T	C	T	C	0.300725	0.0243	0.0378058	0.0289	FALSE	FALSE	FALSE	AOwBCQ	7	150936404	0.076	0.7497	Restless legs syndrome	TRUE	reported	27050	7	150936404	0.0311029	4.09920841877005e-22	27069	KCNH2	TRUE	reported	Z7MihC	2	1	TRUE
rs758890	A	G	A	G	-0.14567	-0.0379	0.337387	0.3282	FALSE	FALSE	FALSE	AOwBCQ	7	150958555	0.0269	0.1587	Restless legs syndrome	TRUE	reported	27050	7	150958555	0.012528	2.98400811593021e-31	31472	KCNH2	TRUE	reported	Z7MihC	2	1	TRUE
rs75918780	A	G	A	G	0.214413	0.0781	0.139557	0.1465	FALSE	FALSE	FALSE	AOwBCQ	7	150901830	0.0351	0.02623	Restless legs syndrome	TRUE	reported	27050	7	150901830	0.0170804	3.82736604809816e-36	31240	KCNH2	TRUE	reported	Z7MihC	2	1	TRUE
rs79684285	T	C	T	C	-0.240598	0.0875	0.0258946	0.0335	FALSE	FALSE	FALSE	AOwBCQ	7	151021948	0.0839	0.2967	Restless legs syndrome	TRUE	reported	27050	7	151021948	0.0374198	1.27770325153626e-10	28632	KCNH2	TRUE	reported	Z7MihC	2	1	TRUE
rs887587	A	T	A	T	-0.0879581	0.012	0.26071	0.2446	FALSE	TRUE	FALSE	AOwBCQ	7	150846879	0.0275	0.6624	Restless legs syndrome	TRUE	reported	27050	7	150846879	0.0135366	8.13954259097269e-11	31568	KCNH2	TRUE	reported	Z7MihC	2	1	TRUE
