## Supplementary material for "Potassium Channel Regulation Dysfunction as a Potential Driving Factor of Membrane Potential Disturbance in Restless Legs Syndrome": leaveoneout_results.csv

exposure	outcome	id.exposure	id.outcome	samplesize	SNP	b	se	p
KCNH2	Restless legs syndrome	Z7MihC	AOwBCQ	27050	rs10264571	0.143888819487391	0.0565776760094074	0.0109839703208074
KCNH2	Restless legs syndrome	Z7MihC	AOwBCQ	27050	rs111645229	0.131461975367592	0.0553678492258431	0.0175804601456082
KCNH2	Restless legs syndrome	Z7MihC	AOwBCQ	27050	rs11769256	0.144254491897813	0.0545995927252312	0.00824075030381236
KCNH2	Restless legs syndrome	Z7MihC	AOwBCQ	27050	rs11771844	0.116330416105682	0.0478520394732157	0.0150553838111254
KCNH2	Restless legs syndrome	Z7MihC	AOwBCQ	27050	rs144563033	0.160118639913152	0.0526845489040349	0.002372109256432
KCNH2	Restless legs syndrome	Z7MihC	AOwBCQ	27050	rs17173658	0.132185279415673	0.0549609446051802	0.0161690781273003
KCNH2	Restless legs syndrome	Z7MihC	AOwBCQ	27050	rs17200217	0.144011729313582	0.0542124079734971	0.00789717108157849
KCNH2	Restless legs syndrome	Z7MihC	AOwBCQ	27050	rs17258862	0.133162306540233	0.055211845928338	0.0158721126733574
KCNH2	Restless legs syndrome	Z7MihC	AOwBCQ	27050	rs1800779	0.115854425869289	0.0572724742822827	0.0430871720328784
KCNH2	Restless legs syndrome	Z7MihC	AOwBCQ	27050	rs1800781	0.138641310025506	0.0557816591090419	0.0129395677254364
KCNH2	Restless legs syndrome	Z7MihC	AOwBCQ	27050	rs1808593	0.125914002773395	0.054341960245846	0.0205000422439621
KCNH2	Restless legs syndrome	Z7MihC	AOwBCQ	27050	rs2072413	0.131139067627913	0.0604276440678264	0.0299929581573421
KCNH2	Restless legs syndrome	Z7MihC	AOwBCQ	27050	rs35576067	0.142636578842228	0.055109003661314	0.00964613832181227
KCNH2	Restless legs syndrome	Z7MihC	AOwBCQ	27050	rs3800779	0.162833808195215	0.0555159636921844	0.00335597044927954
KCNH2	Restless legs syndrome	Z7MihC	AOwBCQ	27050	rs3918176	0.129934874362313	0.0559510455865312	0.020217017213512
KCNH2	Restless legs syndrome	Z7MihC	AOwBCQ	27050	rs6464118	0.145056619226019	0.0559658454308971	0.00954537353422356
KCNH2	Restless legs syndrome	Z7MihC	AOwBCQ	27050	rs6464119	0.138113125484885	0.0555913722634289	0.0129757361276852
KCNH2	Restless legs syndrome	Z7MihC	AOwBCQ	27050	rs6946598	0.134883800957191	0.0557976438086769	0.0156329240858715
KCNH2	Restless legs syndrome	Z7MihC	AOwBCQ	27050	rs73167614	0.138607961103841	0.0561797543419141	0.0136165669630604
KCNH2	Restless legs syndrome	Z7MihC	AOwBCQ	27050	rs758890	0.12862931366227	0.056632248668978	0.0231283027483333
KCNH2	Restless legs syndrome	Z7MihC	AOwBCQ	27050	rs75918780	0.117413357378807	0.0555893256380667	0.0346730252725493
KCNH2	Restless legs syndrome	Z7MihC	AOwBCQ	27050	rs79684285	0.145484560310993	0.0538384579402815	0.00688735437331539
KCNH2	Restless legs syndrome	Z7MihC	AOwBCQ	27050	rs887587	0.142694557092962	0.0551826961175273	0.00971372415611485
KCNH2	Restless legs syndrome	Z7MihC	AOwBCQ	27050	All	0.136711748587731	0.0540249103867254	0.011388979145848
