## Supplementary material for "Potassium Channel Regulation Dysfunction as a Potential Driving Factor of Membrane Potential Disturbance in Restless Legs Syndrome": mr_presso_data_head.csv

rsid	beta_exposure	beta_outcome	se_exposure	se_outcome
rs10264571	0.127684	0.0024	0.0121476	0.0244
rs111645229	0.224811	0.0837	0.0366756	0.0697
rs11769256	-0.121893	0.0292	0.0163183	0.0398
rs11771844	-0.183558	-0.1805	0.0240142	0.0548
rs144563033	-0.324248	0.0831	0.0264965	0.0626
rs17173658	-0.14435	-0.0703	0.0260221	0.0585
rs17200217	0.178209	-0.0595	0.0282669	0.066
rs17258862	0.206594	0.0862	0.0358689	0.0846
rs1800779	-0.20831	-0.0616	0.0122301	0.028
rs1800781	0.124218	0.0053	0.0166902	0.0401
