## Supplementary material for "Potassium Channel Regulation Dysfunction as a Potential Driving Factor of Membrane Potential Disturbance in Restless Legs Syndrome": mr_results.csv

id.exposure	id.outcome	outcome	exposure	method	nsnp	b	se	pval	het_Q	het_Q_pval	pleio_pval	egger_intercept	lo_ci	up_ci	or	or_lci95	or_uci95	mr_presso_global_test_pval
Z7MihC	AOwBCQ	Restless legs syndrome	KCNH2	MR Egger	23	0.110952293230702	0.166803385256037	0.513182688375548	30.6079456528135	0.080434910810427	0.871553490373524	0.00458820672326318	-0.21598234187113	0.437886928332534	1.11734160082496	0.805749529776894	1.54942970091435	0.1118
Z7MihC	AOwBCQ	Restless legs syndrome	KCNH2	Weighted median	23	0.158203196772329	0.0749035893078056	0.0346786448827236	30.6079456528135	0.080434910810427	0.871553490373524	0.00458820672326318	0.0113921617290299	0.305014231815628	1.17140419607803	1.01145729952188	1.35664431038053	0.1118
Z7MihC	AOwBCQ	Restless legs syndrome	KCNH2	Inverse variance weighted	23	0.136711748587731	0.0540249103867254	0.011388979145848	30.6079456528135	0.080434910810427	0.871553490373524	0.00458820672326318	0.0308229242297493	0.242600572945713	1.14649762132671	1.03130286896701	1.27455942891385	0.1118
Z7MihC	AOwBCQ	Restless legs syndrome	KCNH2	Simple mode	23	0.209623548441993	0.139466412893229	0.147048779919037	30.6079456528135	0.080434910810427	0.871553490373524	0.00458820672326318	-0.0637306208287355	0.482977717712721	1.23321372733385	0.938257712576432	1.62089378738866	0.1118
Z7MihC	AOwBCQ	Restless legs syndrome	KCNH2	Weighted mode	23	0.205169856272422	0.0950024489315815	0.041968086815785	30.6079456528135	0.080434910810427	0.871553490373524	0.00458820672326318	0.0189650563665223	0.391374656178322	1.22773358550378	1.01914603532966	1.47901253080613	0.1118
