## Supplementary material for "Potassium Channel Regulation Dysfunction as a Potential Driving Factor of Membrane Potential Disturbance in Restless Legs Syndrome": leaveoneout_results.csv

exposure	outcome	id.exposure	id.outcome	samplesize	SNP	b	se	p
KCNH3	Restless legs syndrome	DCRqEF	AOwBCQ	27050	rs1150058	-0.0689781220626662	0.0956559872513333	0.470844198668931
KCNH3	Restless legs syndrome	DCRqEF	AOwBCQ	27050	rs117223953	-0.0935861832449985	0.107717796356569	0.384951648662459
KCNH3	Restless legs syndrome	DCRqEF	AOwBCQ	27050	rs143730587	-0.0678262117342347	0.103454313105664	0.51207179556808
KCNH3	Restless legs syndrome	DCRqEF	AOwBCQ	27050	rs150341675	-0.100760640353274	0.106188030608884	0.342677135954683
KCNH3	Restless legs syndrome	DCRqEF	AOwBCQ	27050	rs55841764	-0.0452803848539858	0.113918661677917	0.69101356309924
KCNH3	Restless legs syndrome	DCRqEF	AOwBCQ	27050	rs60415769	-0.0510398146049012	0.131688491668029	0.698326933695073
KCNH3	Restless legs syndrome	DCRqEF	AOwBCQ	27050	rs77573967	-0.114932961853822	0.0949140961868166	0.225927744600718
KCNH3	Restless legs syndrome	DCRqEF	AOwBCQ	27050	rs78563203	-0.113734839795814	0.0944146700083075	0.228345777886643
KCNH3	Restless legs syndrome	DCRqEF	AOwBCQ	27050	rs80011486	-0.134350990356347	0.0957556059756626	0.160598543490374
KCNH3	Restless legs syndrome	DCRqEF	AOwBCQ	27050	All	-0.090175049407215	0.0978133693036551	0.356575916647256
