## Supplementary material for "Potassium Channel Regulation Dysfunction as a Potential Driving Factor of Membrane Potential Disturbance in Restless Legs Syndrome": mr_presso_data_head.csv

rsid	beta_exposure	beta_outcome	se_exposure	se_outcome
rs1150058	-0.137805	0.1062	0.0249142	0.0522
rs117223953	-0.373958	0.0137	0.0449739	0.1006
rs143730587	-0.413701	0.1626	0.0465334	0.1039
rs150341675	0.25314	0.0234	0.0338197	0.0712
rs55841764	-0.311132	0.0745	0.0209474	0.0426
rs60415769	-0.432139	0.0655	0.0227038	0.0456
rs77573967	0.254551	0.1398	0.0401285	0.0868
rs78563203	0.240742	0.1439	0.0366555	0.0871
rs80011486	0.190093	0.0624	0.0192179	0.0405
