## Supplementary material for "Potassium Channel Regulation Dysfunction as a Potential Driving Factor of Membrane Potential Disturbance in Restless Legs Syndrome": mr_results.csv

id.exposure	id.outcome	outcome	exposure	method	nsnp	b	se	pval	het_Q	het_Q_pval	pleio_pval	egger_intercept	lo_ci	up_ci	or	or_lci95	or_uci95	mr_presso_global_test_pval
DCRqEF	AOwBCQ	Restless legs syndrome	KCNH3	MR Egger	9	-0.281677281826558	0.296124766109128	0.373176504190226	16.5391111092183	0.0206224119173057	0.513523834990655	0.0599896252144923	-0.862081823400449	0.298727259747332	0.75451714164074	0.422282049946427	1.34814188076888	0.0512
DCRqEF	AOwBCQ	Restless legs syndrome	KCNH3	Weighted median	9	-0.158337170218397	0.0877143148225144	0.0710517926424446	16.5391111092183	0.0206224119173057	0.513523834990655	0.0599896252144923	-0.330257227270526	0.0135828868337308	0.853561937779988	0.718738830424327	1.01367555332526	0.0512
DCRqEF	AOwBCQ	Restless legs syndrome	KCNH3	Inverse variance weighted	9	-0.090175049407215	0.0978133693036551	0.356575916647256	16.5391111092183	0.0206224119173057	0.513523834990655	0.0599896252144923	-0.281889253242379	0.101539154427949	0.913771216160669	0.754357222523705	1.10687325653266	0.0512
DCRqEF	AOwBCQ	Restless legs syndrome	KCNH3	Simple mode	9	-0.0893235063588382	0.177896111955158	0.629115706992838	16.5391111092183	0.0206224119173057	0.513523834990655	0.0599896252144923	-0.437999885790947	0.25935287307327	0.91454966308109	0.645325856559345	1.29609107978586	0.0512
DCRqEF	AOwBCQ	Restless legs syndrome	KCNH3	Weighted mode	9	-0.163789617282681	0.0838580547393977	0.0865661868443075	16.5391111092183	0.0206224119173057	0.513523834990655	0.0599896252144923	-0.328151404571901	0.000572170006538031	0.848920601317427	0.720253961706838	1.00057233372702	0.0512
