## Supplementary material for "Potassium Channel Regulation Dysfunction as a Potential Driving Factor of Membrane Potential Disturbance in Restless Legs Syndrome": harmonised_data.csv

SNP	effect_allele.exposure	other_allele.exposure	effect_allele.outcome	other_allele.outcome	beta.exposure	beta.outcome	eaf.exposure	eaf.outcome	remove	palindromic	ambiguous	id.outcome	chr.outcome	pos.outcome	se.outcome	pval.outcome	outcome	mr_keep.outcome	pval_origin.outcome	samplesize.outcome	chr.exposure	pos.exposure	se.exposure	pval.exposure	samplesize.exposure	exposure	mr_keep.exposure	pval_origin.exposure	id.exposure	action	SNP_index	mr_keep
rs10790977	A	G	A	G	-0.116129	0.0269	0.830547	0.8079	FALSE	FALSE	FALSE	AOwBCQ	11	128915847	0.0325	0.4067	Restless legs syndrome	TRUE	reported	27050	11	128915847	0.0158348	2.23717521879528e-13	31185	KCNJ5-AS1	TRUE	reported	NVcYfM	2	1	TRUE
rs11221500	A	G	A	G	0.0799051	0.0205	0.340373	0.3573	FALSE	FALSE	FALSE	AOwBCQ	11	128895027	0.0249	0.4115	Restless legs syndrome	TRUE	reported	27050	11	128895027	0.0125428	1.88291189918854e-10	30971	KCNJ5-AS1	TRUE	reported	NVcYfM	2	1	TRUE
rs11221507	C	T	C	T	-0.12205	0.0131	0.0809861	0.0925	FALSE	FALSE	FALSE	AOwBCQ	11	128904579	0.0477	0.783	Restless legs syndrome	TRUE	reported	27050	11	128904579	0.021792	2.1335852484891e-08	30856	KCNJ5-AS1	TRUE	reported	NVcYfM	2	1	TRUE
rs11221510	A	T	A	T	-0.176696	0.0137	0.265645	0.2796	FALSE	TRUE	FALSE	AOwBCQ	11	128910802	0.0289	0.6353	Restless legs syndrome	TRUE	reported	27050	11	128910802	0.0133931	9.60284679209378e-40	30850	KCNJ5-AS1	TRUE	reported	NVcYfM	2	1	TRUE
rs1137937	G	C	G	C	0.0927759	-0.0329	0.193328	0.1919	FALSE	TRUE	FALSE	AOwBCQ	11	128917899	0.0318	0.3003	Restless legs syndrome	TRUE	reported	27050	11	128917899	0.015051	7.09300065576331e-10	26677	KCNJ5-AS1	TRUE	reported	NVcYfM	2	1	TRUE
rs12799742	T	C	T	C	-0.145687	0.0048	0.275856	0.2823	FALSE	FALSE	FALSE	AOwBCQ	11	128893256	0.0291	0.8676	Restless legs syndrome	TRUE	reported	27050	11	128893256	0.0132599	4.40352027202651e-28	30971	KCNJ5-AS1	TRUE	reported	NVcYfM	2	1	TRUE
rs1893142	A	G	A	G	-0.111091	-0.0022	0.709365	0.6972	FALSE	FALSE	FALSE	AOwBCQ	11	128927362	0.0268	0.9361	Restless legs syndrome	TRUE	reported	27050	11	128927362	0.0130746	1.95209073404331e-17	31300	KCNJ5-AS1	TRUE	reported	NVcYfM	2	1	TRUE
rs73025299	G	A	G	A	-0.156878	0.0724	0.0520777	0.0552	FALSE	FALSE	FALSE	AOwBCQ	11	128901167	0.0641	0.2586	Restless legs syndrome	TRUE	reported	27050	11	128901167	0.0267549	4.529392952333e-09	25458	KCNJ5-AS1	TRUE	reported	NVcYfM	2	1	TRUE
