## Supplementary material for "Potassium Channel Regulation Dysfunction as a Potential Driving Factor of Membrane Potential Disturbance in Restless Legs Syndrome": leaveoneout_results.csv

exposure	outcome	id.exposure	id.outcome	samplesize	SNP	b	se	p
KCNJ5-AS1	Restless legs syndrome	NVcYfM	AOwBCQ	27050	rs10790977	-0.065125606566916	0.094926582064013	0.492673442167086
KCNJ5-AS1	Restless legs syndrome	NVcYfM	AOwBCQ	27050	rs11221500	-0.113066560151722	0.0938875653744155	0.22848284368029
KCNJ5-AS1	Restless legs syndrome	NVcYfM	AOwBCQ	27050	rs11221507	-0.0809083855958307	0.0923728521197039	0.381090259258258
KCNJ5-AS1	Restless legs syndrome	NVcYfM	AOwBCQ	27050	rs11221510	-0.0843721008789885	0.107607187937214	0.43299613099708
KCNJ5-AS1	Restless legs syndrome	NVcYfM	AOwBCQ	27050	rs1137937	-0.0621917674922822	0.0931570275886461	0.504388026434017
KCNJ5-AS1	Restless legs syndrome	NVcYfM	AOwBCQ	27050	rs12799742	-0.0948436861231236	0.100667504060974	0.346116880019668
KCNJ5-AS1	Restless legs syndrome	NVcYfM	AOwBCQ	27050	rs1893142	-0.098771487045451	0.0968730452256482	0.307919526741228
KCNJ5-AS1	Restless legs syndrome	NVcYfM	AOwBCQ	27050	rs73025299	-0.0630177299353902	0.092154038904511	0.494082290725075
KCNJ5-AS1	Restless legs syndrome	NVcYfM	AOwBCQ	27050	All	-0.0823064572170282	0.0898960234630302	0.359890400044446
