## Supplementary material for "Potassium Channel Regulation Dysfunction as a Potential Driving Factor of Membrane Potential Disturbance in Restless Legs Syndrome": mr_presso_data_head.csv

rsid	beta_exposure	beta_outcome	se_exposure	se_outcome
rs10790977	-0.116129	0.0269	0.0158348	0.0325
rs11221500	0.0799051	0.0205	0.0125428	0.0249
rs11221507	-0.12205	0.0131	0.021792	0.0477
rs11221510	-0.176696	0.0137	0.0133931	0.0289
rs1137937	0.0927759	-0.0329	0.015051	0.0318
rs12799742	-0.145687	0.0048	0.0132599	0.0291
rs1893142	-0.111091	-0.0022	0.0130746	0.0268
rs73025299	-0.156878	0.0724	0.0267549	0.0641
