## Supplementary material for "Potassium Channel Regulation Dysfunction as a Potential Driving Factor of Membrane Potential Disturbance in Restless Legs Syndrome": mr_results.csv

id.exposure	id.outcome	outcome	exposure	method	nsnp	b	se	pval	het_Q	het_Q_pval	pleio_pval	egger_intercept	lo_ci	up_ci	or	or_lci95	or_uci95	mr_presso_global_test_pval
NVcYfM	AOwBCQ	Restless legs syndrome	KCNJ5-AS1	MR Egger	8	-0.249935577720213	0.344804458637442	0.495820817740799	2.95123261578042	0.814942312102258	0.632511607529122	0.0215922751557209	-0.9257523166496	0.425881161209173	0.778850956809486	0.396233214072692	1.53093882940304	0.8918
NVcYfM	AOwBCQ	Restless legs syndrome	KCNJ5-AS1	Weighted median	8	-0.0638305948579003	0.111082424710634	0.56554581406378	2.95123261578042	0.814942312102258	0.632511607529122	0.0215922751557209	-0.281552147290743	0.153890957574943	0.938163915861207	0.754611563700631	1.16636369671802	0.8918
NVcYfM	AOwBCQ	Restless legs syndrome	KCNJ5-AS1	Inverse variance weighted	8	-0.0823064572170282	0.0898960234630302	0.359890400044446	2.95123261578042	0.814942312102258	0.632511607529122	0.0215922751557209	-0.258502663204567	0.0938897487705109	0.920989671512442	0.772206974501305	1.09843863503095	0.8918
NVcYfM	AOwBCQ	Restless legs syndrome	KCNJ5-AS1	Simple mode	8	-0.0740756381976208	0.148632376203491	0.633490580259613	2.95123261578042	0.814942312102258	0.632511607529122	0.0215922751557209	-0.365395095556463	0.217243819161221	0.928601453444646	0.693922431040992	1.242647046365	0.8918
NVcYfM	AOwBCQ	Restless legs syndrome	KCNJ5-AS1	Weighted mode	8	-0.0578472082979025	0.138911132052336	0.689564946116614	2.95123261578042	0.814942312102258	0.632511607529122	0.0215922751557209	-0.33011302712048	0.214418610524675	0.94379414033391	0.718842480144491	1.23914126381287	0.8918
