## Supplementary material for "Potassium Channel Regulation Dysfunction as a Potential Driving Factor of Membrane Potential Disturbance in Restless Legs Syndrome": harmonised_data.csv

SNP	effect_allele.exposure	other_allele.exposure	effect_allele.outcome	other_allele.outcome	beta.exposure	beta.outcome	eaf.exposure	eaf.outcome	remove	palindromic	ambiguous	id.outcome	chr.outcome	pos.outcome	se.outcome	pval.outcome	outcome	mr_keep.outcome	pval_origin.outcome	samplesize.outcome	chr.exposure	pos.exposure	se.exposure	pval.exposure	samplesize.exposure	exposure	mr_keep.exposure	pval_origin.exposure	id.exposure	action	SNP_index	mr_keep
rs11654455	T	C	T	C	0.0878019	0.0209	0.307457	0.2951	FALSE	FALSE	FALSE	AOwBCQ	17	21370525	0.0339	0.5374	Restless legs syndrome	TRUE	reported	27050	17	21370525	0.012877	9.20661537501971e-12	7106	KCNJ12	TRUE	reported	um2GMx	2	1	TRUE
rs2305871	C	G	C	G	-0.148472	0.0218	0.197903	0.2107	FALSE	TRUE	FALSE	AOwBCQ	17	21302294	0.036	0.5457	Restless legs syndrome	TRUE	reported	27050	17	21302294	0.0148861	1.98107081487124e-23	3746	KCNJ12	TRUE	reported	um2GMx	2	1	TRUE
rs9900289	C	T	C	T	-0.130252	0.0381	0.264392	0.2768	FALSE	FALSE	FALSE	AOwBCQ	17	21374766	0.0355	0.2837	Restless legs syndrome	TRUE	reported	27050	17	21374766	0.0134512	3.54731699836692e-22	4339	KCNJ12	TRUE	reported	um2GMx	2	1	TRUE
