## Supplementary material for "Potassium Channel Regulation Dysfunction as a Potential Driving Factor of Membrane Potential Disturbance in Restless Legs Syndrome": leaveoneout_results.csv

exposure	outcome	id.exposure	id.outcome	samplesize	SNP	b	se	p
KCNJ12	Restless legs syndrome	um2GMx	AOwBCQ	27050	rs11654455	-0.211190187495784	0.181156784432769	0.243700656604437
KCNJ12	Restless legs syndrome	um2GMx	AOwBCQ	27050	rs2305871	-0.116061152798095	0.249959945010869	0.642419210167262
KCNJ12	Restless legs syndrome	um2GMx	AOwBCQ	27050	rs9900289	-0.0379739299488617	0.205336443470005	0.853279885591323
KCNJ12	Restless legs syndrome	um2GMx	AOwBCQ	27050	All	-0.130137107032016	0.164001600368286	0.427480045400904
