## Supplementary material for "Potassium Channel Regulation Dysfunction as a Potential Driving Factor of Membrane Potential Disturbance in Restless Legs Syndrome": mr_results.csv

id.exposure	id.outcome	outcome	exposure	method	nsnp	b	se	pval	het_Q	het_Q_pval	pleio_pval	egger_intercept	lo_ci	up_ci	or	or_lci95	or_uci95	mr_presso_global_test_pval
um2GMx	AOwBCQ	Restless legs syndrome	KCNJ12	MR Egger	3	-0.838725727201688	0.788298957631185	0.480275403495816	0.424431251821966	0.51473417668079	0.526858449318904	0.0895120473654754	-2.38379168415881	0.706340229755436	0.432260991054305	0.092200319405397	2.0265609229149	NA
um2GMx	AOwBCQ	Restless legs syndrome	KCNJ12	Weighted median	3	-0.178834872317654	0.185329525885318	0.33456675783282	0.424431251821966	0.51473417668079	0.526858449318904	0.0895120473654754	-0.542080743052877	0.18441099841757	0.83624397502614	0.581536963623634	1.20250995123347	NA
um2GMx	AOwBCQ	Restless legs syndrome	KCNJ12	Inverse variance weighted	3	-0.130137107032016	0.164001600368286	0.427480045400904	0.424431251821966	0.51473417668079	0.526858449318904	0.0895120473654754	-0.451580243753857	0.191306029689825	0.877975046115192	0.636621339431742	1.21082994530004	NA
um2GMx	AOwBCQ	Restless legs syndrome	KCNJ12	Simple mode	3	-0.215252126098704	0.226804452492222	0.442759507232908	0.424431251821966	0.51473417668079	0.526858449318904	0.0895120473654754	-0.659788852983459	0.22928460078605	0.806338115663357	0.516960477631191	1.25769993046815	NA
um2GMx	AOwBCQ	Restless legs syndrome	KCNJ12	Weighted mode	3	-0.206640747484677	0.226029873548855	0.457109007777255	0.424431251821966	0.51473417668079	0.526858449318904	0.0895120473654754	-0.649659299640432	0.236377804671078	0.81331178181324	0.522223668246995	1.2666527671116	NA
