## Supplementary material for "Potassium Channel Regulation Dysfunction as a Potential Driving Factor of Membrane Potential Disturbance in Restless Legs Syndrome": harmonised_data.csv

SNP	effect_allele.exposure	other_allele.exposure	effect_allele.outcome	other_allele.outcome	beta.exposure	beta.outcome	eaf.exposure	eaf.outcome	remove	palindromic	ambiguous	id.outcome	chr.outcome	pos.outcome	se.outcome	pval.outcome	outcome	mr_keep.outcome	pval_origin.outcome	samplesize.outcome	chr.exposure	pos.exposure	se.exposure	pval.exposure	samplesize.exposure	exposure	mr_keep.exposure	pval_origin.exposure	id.exposure	action	SNP_index	mr_keep
rs10854383	G	A	G	A	0.393712	-0.0039	0.341914	0.3219	FALSE	FALSE	FALSE	AOwBCQ	21	38063772	0.0254	0.8793	Restless legs syndrome	TRUE	reported	27050	21	38063772	0.0121016	1e-200	31470	KCNJ15	TRUE	reported	E4jBPR	2	1	TRUE
rs111572706	T	C	T	C	0.416892	0.1116	0.0354441	0.0303	FALSE	FALSE	FALSE	AOwBCQ	21	38120336	0.0738	0.1307	Restless legs syndrome	TRUE	reported	27050	21	38120336	0.0319973	8.36950937171158e-39	28786	KCNJ15	TRUE	reported	E4jBPR	2	1	TRUE
rs113523309	A	G	A	G	-0.486833	-0.0536	0.0303146	0.0329	FALSE	FALSE	FALSE	AOwBCQ	21	38131288	0.0719	0.4558	Restless legs syndrome	TRUE	reported	27050	21	38131288	0.0344712	2.74094297381807e-45	31020	KCNJ15	TRUE	reported	E4jBPR	2	1	TRUE
rs113596257	A	G	A	G	0.340134	0.0583	0.0280103	0.028	FALSE	FALSE	FALSE	AOwBCQ	21	38294555	0.0773	0.4512	Restless legs syndrome	TRUE	reported	27050	21	38294555	0.0359569	3.09741929921658e-21	28870	KCNJ15	TRUE	reported	E4jBPR	2	1	TRUE
rs113766510	T	C	T	C	0.40758	0.1036	0.034833	0.0373	FALSE	FALSE	FALSE	AOwBCQ	21	38275010	0.0619	0.0945	Restless legs syndrome	TRUE	reported	27050	21	38275010	0.0322782	1.498649247639e-36	29622	KCNJ15	TRUE	reported	E4jBPR	2	1	TRUE
rs116981929	T	C	T	C	-0.373531	0.0828	0.0225375	0.0288	FALSE	FALSE	FALSE	AOwBCQ	21	38155325	0.0894	0.3543	Restless legs syndrome	TRUE	reported	27050	21	38155325	0.0399763	9.29394290131579e-21	22942	KCNJ15	TRUE	reported	E4jBPR	2	1	TRUE
rs11700531	A	G	A	G	0.466094	0.0313	0.208255	0.1975	FALSE	FALSE	FALSE	AOwBCQ	21	38202623	0.0298	0.2936	Restless legs syndrome	TRUE	reported	27050	21	38202623	0.0141225	1e-200	31355	KCNJ15	TRUE	reported	E4jBPR	2	1	TRUE
rs117084148	G	A	G	A	0.303665	0.0772	0.036354	0.0361	FALSE	FALSE	FALSE	AOwBCQ	21	38339402	0.0689	0.2625	Restless legs syndrome	TRUE	reported	27050	21	38339402	0.0316958	9.64939311805583e-22	29425	KCNJ15	TRUE	reported	E4jBPR	2	1	TRUE
rs117141928	A	G	A	G	-0.277637	-0.0861	0.0326098	0.0426	FALSE	FALSE	FALSE	AOwBCQ	21	38350891	0.0701	0.2192	Restless legs syndrome	TRUE	reported	27050	21	38350891	0.0334281	9.93116048420934e-17	25407	KCNJ15	TRUE	reported	E4jBPR	2	1	TRUE
rs117311386	G	A	G	A	-0.342718	-0.0197	0.0223092	0.0256	FALSE	FALSE	FALSE	AOwBCQ	21	38085548	0.0961	0.8375	Restless legs syndrome	TRUE	reported	27050	21	38085548	0.0401964	1.51216784879177e-17	23777	KCNJ15	TRUE	reported	E4jBPR	2	1	TRUE
rs117413198	A	G	A	G	0.468803	0.0514	0.0330211	0.0332	FALSE	FALSE	FALSE	AOwBCQ	21	38210762	0.0784	0.5121	Restless legs syndrome	TRUE	reported	27050	21	38210762	0.0330728	1.31219989901921e-45	25575	KCNJ15	TRUE	reported	E4jBPR	2	1	TRUE
rs117728405	T	C	T	C	0.331357	0.0955	0.0189844	0.0255	FALSE	FALSE	FALSE	AOwBCQ	21	38081768	0.0923	0.3009	Restless legs syndrome	TRUE	reported	27050	21	38081768	0.0435229	2.66993076712959e-14	24512	KCNJ15	TRUE	reported	E4jBPR	2	1	TRUE
rs117810460	T	G	T	G	-0.267732	0.0375	0.0327987	0.0308	FALSE	FALSE	FALSE	AOwBCQ	21	38063544	0.0861	0.6635	Restless legs syndrome	TRUE	reported	27050	21	38063544	0.0333402	9.71627951577108e-16	24999	KCNJ15	TRUE	reported	E4jBPR	2	1	TRUE
rs117854939	C	T	C	T	0.326491	0.2298	0.0164376	0.0173	FALSE	FALSE	FALSE	AOwBCQ	21	38274767	0.1031	0.02587	Restless legs syndrome	TRUE	reported	27050	21	38274767	0.0467277	2.80801872811663e-12	24724	KCNJ15	TRUE	reported	E4jBPR	2	1	TRUE
rs12329856	T	G	T	G	0.304845	0.0402	0.21228	0.2017	FALSE	FALSE	FALSE	AOwBCQ	21	38302648	0.0294	0.1717	Restless legs syndrome	TRUE	reported	27050	21	38302648	0.0143268	1.82305596068108e-100	31352	KCNJ15	TRUE	reported	E4jBPR	2	1	TRUE
rs12483109	A	T	A	T	0.408779	0.0878	0.0348128	0.0376	FALSE	TRUE	FALSE	AOwBCQ	21	38161313	0.0611	0.1505	Restless legs syndrome	TRUE	reported	27050	21	38161313	0.0322862	9.72523266236355e-37	29622	KCNJ15	TRUE	reported	E4jBPR	2	1	TRUE
rs12483691	C	G	C	G	0.0779178	0.0287	0.396164	0.3867	FALSE	TRUE	FALSE	AOwBCQ	21	38354472	0.0256	0.2625	Restless legs syndrome	TRUE	reported	27050	21	38354472	0.0121511	1.43248472613424e-10	30803	KCNJ15	TRUE	reported	E4jBPR	2	1	TRUE
rs13052343	A	C	A	C	-0.397795	0.0657	0.0320646	0.034	FALSE	FALSE	FALSE	AOwBCQ	21	38214656	0.0834	0.431	Restless legs syndrome	TRUE	reported	27050	21	38214656	0.0336174	2.62905698758708e-32	24540	KCNJ15	TRUE	reported	E4jBPR	2	1	TRUE
rs138071797	G	A	G	A	-0.294683	0.0418	0.0150478	0.0138	FALSE	FALSE	FALSE	AOwBCQ	21	38190171	0.1279	0.7437	Restless legs syndrome	TRUE	reported	27050	21	38190171	0.0488249	1.5836893639106e-09	21722	KCNJ15	TRUE	reported	E4jBPR	2	1	TRUE
rs142354963	A	G	A	G	0.280423	-0.0039	0.0183872	0.0307	FALSE	FALSE	FALSE	AOwBCQ	21	38341551	0.0806	0.9618	Restless legs syndrome	TRUE	reported	27050	21	38341551	0.0442384	2.31558112050041e-10	23760	KCNJ15	TRUE	reported	E4jBPR	2	1	TRUE
rs144289847	T	C	T	C	0.397444	0.1047	0.0134842	0.0178	FALSE	FALSE	FALSE	AOwBCQ	21	38197287	0.1113	0.3468	Restless legs syndrome	TRUE	reported	27050	21	38197287	0.051495	1.18168031254478e-14	17534	KCNJ15	TRUE	reported	E4jBPR	2	1	TRUE
rs145508623	C	G	C	G	-0.417752	-0.0314	0.0220396	0.0253	FALSE	TRUE	FALSE	AOwBCQ	21	38109827	0.0801	0.6955	Restless legs syndrome	TRUE	reported	27050	21	38109827	0.0403871	4.46477934112996e-25	27003	KCNJ15	TRUE	reported	E4jBPR	2	1	TRUE
rs146959927	G	A	G	A	0.333787	0.1035	0.0144478	0.018	FALSE	FALSE	FALSE	AOwBCQ	21	38314627	0.1124	0.3572	Restless legs syndrome	TRUE	reported	27050	21	38314627	0.0497982	2.04456065929586e-11	18295	KCNJ15	TRUE	reported	E4jBPR	2	1	TRUE
rs149846248	A	G	A	G	0.246546	0.0584	0.0180325	0.0155	FALSE	FALSE	FALSE	AOwBCQ	21	38193090	0.103	0.571	Restless legs syndrome	TRUE	reported	27050	21	38193090	0.0446786	3.42491659628916e-08	6516	KCNJ15	TRUE	reported	E4jBPR	2	1	TRUE
rs151173349	T	G	T	G	0.24113	0.008	0.0223501	0.0233	FALSE	FALSE	FALSE	AOwBCQ	21	38327738	0.0891	0.9286	Restless legs syndrome	TRUE	reported	27050	21	38327738	0.0402124	2.01990060840743e-09	24145	KCNJ15	TRUE	reported	E4jBPR	2	1	TRUE
rs16995764	C	G	C	G	0.313226	-0.0423	0.0436819	0.0433	FALSE	TRUE	FALSE	AOwBCQ	21	38077045	0.0606	0.4851	Restless legs syndrome	TRUE	reported	27050	21	38077045	0.0290005	3.41979442513708e-27	31016	KCNJ15	TRUE	reported	E4jBPR	2	1	TRUE
rs17815405	A	G	A	G	-0.297228	0.0145	0.0738852	0.0927	FALSE	FALSE	FALSE	AOwBCQ	21	38076783	0.0504	0.7739	Restless legs syndrome	TRUE	reported	27050	21	38076783	0.0226148	1.86165842461379e-39	30448	KCNJ15	TRUE	reported	E4jBPR	2	1	TRUE
rs1892684	G	A	G	A	-0.423144	-0.0447	0.522477	0.5354	FALSE	FALSE	FALSE	AOwBCQ	21	38278981	0.0235	0.0575	Restless legs syndrome	TRUE	reported	27050	21	38278981	0.0113708	1e-200	31355	KCNJ15	TRUE	reported	E4jBPR	2	1	TRUE
rs2068734	A	G	A	G	-0.0933625	0.0093	0.658727	0.6615	FALSE	FALSE	FALSE	AOwBCQ	21	38361801	0.0249	0.7084	Restless legs syndrome	TRUE	reported	27050	21	38361801	0.0125282	9.17909786057336e-14	31353	KCNJ15	TRUE	reported	E4jBPR	2	1	TRUE
rs2211865	T	C	T	C	-0.188538	-0.0034	0.777604	0.7881	FALSE	FALSE	FALSE	AOwBCQ	21	38309114	0.0291	0.9072	Restless legs syndrome	TRUE	reported	27050	21	38309114	0.0142238	4.22085079179884e-40	31017	KCNJ15	TRUE	reported	E4jBPR	2	1	TRUE
rs2212738	C	T	C	T	0.263859	0.059	0.112367	0.1089	FALSE	FALSE	FALSE	AOwBCQ	21	38078464	0.038	0.1201	Restless legs syndrome	TRUE	reported	27050	21	38078464	0.0187142	3.83001081226447e-45	31141	KCNJ15	TRUE	reported	E4jBPR	2	1	TRUE
rs2836248	A	G	A	G	0.444193	0.0334	0.271649	0.2576	FALSE	FALSE	FALSE	AOwBCQ	21	38257275	0.0272	0.2196	Restless legs syndrome	TRUE	reported	27050	21	38257275	0.0128475	1e-200	31467	KCNJ15	TRUE	reported	E4jBPR	2	1	TRUE
rs2836335	T	C	T	C	-0.10352	-0.0248	0.783345	0.778	FALSE	FALSE	FALSE	AOwBCQ	21	38354218	0.0326	0.4463	Restless legs syndrome	TRUE	reported	27050	21	38354218	0.0144209	7.05342414258097e-13	28703	KCNJ15	TRUE	reported	E4jBPR	2	1	TRUE
rs2836341	G	A	G	A	-0.073333	0.0036	0.529163	0.5295	FALSE	FALSE	FALSE	AOwBCQ	21	38362835	0.0235	0.8792	Restless legs syndrome	TRUE	reported	27050	21	38362835	0.0119078	7.35766482732891e-10	31470	KCNJ15	TRUE	reported	E4jBPR	2	1	TRUE
rs35390080	G	T	G	T	0.15092	-1e-04	0.164854	0.1801	FALSE	FALSE	FALSE	AOwBCQ	21	38353686	0.0361	0.9984	Restless legs syndrome	TRUE	reported	27050	21	38353686	0.0159899	3.79227654525363e-21	28036	KCNJ15	TRUE	reported	E4jBPR	2	1	TRUE
rs35513716	G	T	G	T	-0.37983	0.0367	0.0297861	0.029	FALSE	FALSE	FALSE	AOwBCQ	21	38125220	0.0728	0.614	Restless legs syndrome	TRUE	reported	27050	21	38125220	0.0348647	1.22574463204981e-27	30947	KCNJ15	TRUE	reported	E4jBPR	2	1	TRUE
rs4450700	C	T	C	T	-0.399615	-0.2042	0.035282	0.0489000000000001	FALSE	FALSE	FALSE	AOwBCQ	21	38225728	0.0695	0.003312	Restless legs syndrome	TRUE	reported	27050	21	38225728	0.0320844	1.31008658625703e-35	27167	KCNJ15	TRUE	reported	E4jBPR	2	1	TRUE
rs4817941	T	C	T	C	0.344061	-0.0217	0.0214464	0.0204	FALSE	FALSE	FALSE	AOwBCQ	21	38356645	0.0932	0.8161	Restless legs syndrome	TRUE	reported	27050	21	38356645	0.040982	4.64301407281802e-17	26100	KCNJ15	TRUE	reported	E4jBPR	2	1	TRUE
rs55685624	T	G	T	G	-0.284981	-0.0976	0.0198049	0.0213	FALSE	FALSE	FALSE	AOwBCQ	21	38296554	0.0901	0.2788	Restless legs syndrome	TRUE	reported	27050	21	38296554	0.0426497	2.35721936365101e-11	25575	KCNJ15	TRUE	reported	E4jBPR	2	1	TRUE
rs60876887	T	C	T	C	0.488194	0.098	0.0188033	0.0102	FALSE	FALSE	FALSE	AOwBCQ	21	38124213	0.1202	0.4151	Restless legs syndrome	TRUE	reported	27050	21	38124213	0.0436246	4.523764623325e-29	11381	KCNJ15	TRUE	reported	E4jBPR	2	1	TRUE
rs61661056	G	A	G	A	0.126332	0.0131	0.185347	0.213	FALSE	FALSE	FALSE	AOwBCQ	21	38327706	0.0332	0.6932	Restless legs syndrome	TRUE	reported	27050	21	38327706	0.0152798	1.36458313658892e-16	27095	KCNJ15	TRUE	reported	E4jBPR	2	1	TRUE
rs62220961	G	A	G	A	-0.265086	-0.0369	0.0447959	0.0599	FALSE	FALSE	FALSE	AOwBCQ	21	38341144	0.064	0.564	Restless legs syndrome	TRUE	reported	27050	21	38341144	0.0286858	2.44174327349673e-20	25633	KCNJ15	TRUE	reported	E4jBPR	2	1	TRUE
rs62223473	G	A	G	A	-0.298761	-0.0321	0.220058	0.2355	FALSE	FALSE	FALSE	AOwBCQ	21	38069130	0.0284	0.2582	Restless legs syndrome	TRUE	reported	27050	21	38069130	0.0141445	4.97278863233404e-99	31354	KCNJ15	TRUE	reported	E4jBPR	2	1	TRUE
rs62223512	T	C	T	C	-0.424946	-0.0075	0.0389475	0.0541	FALSE	FALSE	FALSE	AOwBCQ	21	38155586	0.0682	0.9124	Restless legs syndrome	TRUE	reported	27050	21	38155586	0.0305545	5.66369685464726e-44	25517	KCNJ15	TRUE	reported	E4jBPR	2	1	TRUE
rs62223522	A	G	A	G	-0.448832	0.0367	0.02215	0.0245	FALSE	FALSE	FALSE	AOwBCQ	21	38212280	0.0804	0.6477	Restless legs syndrome	TRUE	reported	27050	21	38212280	0.0402641	7.37224908104335e-29	26712	KCNJ15	TRUE	reported	E4jBPR	2	1	TRUE
rs6517454	G	T	G	T	0.368334	0.0731	0.97555	0.9686	FALSE	FALSE	FALSE	AOwBCQ	21	38275479	0.0731	0.3172	Restless legs syndrome	TRUE	reported	27050	21	38275479	0.0384125	8.89405887555895e-22	24350	KCNJ15	TRUE	reported	E4jBPR	2	1	TRUE
rs7277510	T	C	T	C	-0.370221	0.0507	0.0266731	0.0234	FALSE	FALSE	FALSE	AOwBCQ	21	38245156	0.0791	0.5218	Restless legs syndrome	TRUE	reported	27050	21	38245156	0.0368068	8.41782707660813e-24	30861	KCNJ15	TRUE	reported	E4jBPR	2	1	TRUE
rs7278229	G	A	G	A	0.552918	0.1035	0.0205185	0.0111	FALSE	FALSE	FALSE	AOwBCQ	21	38238471	0.114	0.3637	Restless legs syndrome	TRUE	reported	27050	21	38238471	0.0417243	4.41672134412976e-40	16455	KCNJ15	TRUE	reported	E4jBPR	2	1	TRUE
rs7280248	C	T	C	T	-0.300279	0.0112	0.0140667	0.0221	FALSE	FALSE	FALSE	AOwBCQ	21	38290709	0.1074	0.9168	Restless legs syndrome	TRUE	reported	27050	21	38290709	0.0504755	2.69457328679333e-09	16556	KCNJ15	TRUE	reported	E4jBPR	2	1	TRUE
rs73210105	A	G	A	G	-0.292586	-0.0334	0.0588546	0.0482	FALSE	FALSE	FALSE	AOwBCQ	21	38059346	0.0647	0.6053	Restless legs syndrome	TRUE	reported	27050	21	38059346	0.0251685	3.06902198839115e-31	29447	KCNJ15	TRUE	reported	E4jBPR	2	1	TRUE
rs73210185	T	C	T	C	-0.345803	-0.0651	0.049033	0.0423	FALSE	FALSE	FALSE	AOwBCQ	21	38167130	0.0687	0.3436	Restless legs syndrome	TRUE	reported	27050	21	38167130	0.0274083	1.70608238900312e-36	28284	KCNJ15	TRUE	reported	E4jBPR	2	1	TRUE
rs73210199	A	G	A	G	0.455411	0.029	0.0144402	0.013	FALSE	FALSE	FALSE	AOwBCQ	21	38203513	0.1178	0.8057	Restless legs syndrome	TRUE	reported	27050	21	38203513	0.0497429	5.42625251329015e-20	21072	KCNJ15	TRUE	reported	E4jBPR	2	1	TRUE
rs73211975	A	G	A	G	-0.261018	-0.0239	0.0317531	0.0431	FALSE	FALSE	FALSE	AOwBCQ	21	38331555	0.0725	0.7413	Restless legs syndrome	TRUE	reported	27050	21	38331555	0.0338725	1.29807564023898e-14	26103	KCNJ15	TRUE	reported	E4jBPR	2	1	TRUE
rs73211985	G	A	G	A	0.198812	-0.0563	0.0404114	0.0409	FALSE	FALSE	FALSE	AOwBCQ	21	38346336	0.0624	0.3673	Restless legs syndrome	TRUE	reported	27050	21	38346336	0.0301775	4.45758876355947e-11	28926	KCNJ15	TRUE	reported	E4jBPR	2	1	TRUE
rs73212000	C	T	C	T	-0.131556	0.01	0.0865677	0.0915	FALSE	FALSE	FALSE	AOwBCQ	21	38359469	0.042	0.8128	Restless legs syndrome	TRUE	reported	27050	21	38359469	0.0211365	4.84016314007671e-10	31141	KCNJ15	TRUE	reported	E4jBPR	2	1	TRUE
rs73423947	C	T	C	T	0.623037	0.1117	0.0173812	0.0149	FALSE	FALSE	FALSE	AOwBCQ	21	38319474	0.1056	0.2904	Restless legs syndrome	TRUE	reported	27050	21	38319474	0.045239	3.75664364614462e-43	24710	KCNJ15	TRUE	reported	E4jBPR	2	1	TRUE
rs73437649	A	T	A	T	0.174248	-0.0195	0.0584117	0.0574	FALSE	TRUE	FALSE	AOwBCQ	21	38365227	0.0518	0.7068	Restless legs syndrome	TRUE	reported	27050	21	38365227	0.025336	6.09536897240169e-12	31354	KCNJ15	TRUE	reported	E4jBPR	2	1	TRUE
rs75158675	T	C	T	C	0.465852	0.0042	0.036464	0.0454	FALSE	FALSE	FALSE	AOwBCQ	21	38217336	0.0668	0.9504	Restless legs syndrome	TRUE	reported	27050	21	38217336	0.0315095	1.84714079490961e-49	26156	KCNJ15	TRUE	reported	E4jBPR	2	1	TRUE
rs75254817	A	C	A	C	0.346435	-0.0858	0.0516743	0.0437	FALSE	FALSE	FALSE	AOwBCQ	21	38274470	0.0601	0.1537	Restless legs syndrome	TRUE	reported	27050	21	38274470	0.0267276	2.01976108343561e-38	31141	KCNJ15	TRUE	reported	E4jBPR	2	1	TRUE
rs77813086	A	G	A	G	0.245818	-0.0398	0.0197565	0.0138	FALSE	FALSE	FALSE	AOwBCQ	21	38135088	0.1173	0.7347	Restless legs syndrome	TRUE	reported	27050	21	38135088	0.0427183	8.70522498775682e-09	19779	KCNJ15	TRUE	reported	E4jBPR	2	1	TRUE
rs79109585	G	A	G	A	-0.339242	-0.158	0.0137159	0.011	FALSE	FALSE	FALSE	AOwBCQ	21	38299277	0.1345	0.2401	Restless legs syndrome	TRUE	reported	27050	21	38299277	0.0510922	3.14123190598618e-11	18349	KCNJ15	TRUE	reported	E4jBPR	2	1	TRUE
rs79634234	C	T	C	T	0.310884	0.0913	0.0399078	0.0387999999999999	FALSE	FALSE	FALSE	AOwBCQ	21	38073907	0.065	0.1602	Restless legs syndrome	TRUE	reported	27050	21	38073907	0.0302932	1.04087840891726e-24	28929	KCNJ15	TRUE	reported	E4jBPR	2	1	TRUE
rs80100071	G	A	G	A	0.217308	-0.0282	0.160236	0.1486	FALSE	FALSE	FALSE	AOwBCQ	21	38350353	0.0357	0.4303	Restless legs syndrome	TRUE	reported	27050	21	38350353	0.0161216	2.07348071290467e-41	31141	KCNJ15	TRUE	reported	E4jBPR	2	1	TRUE
rs80280362	G	A	G	A	0.431037	-0.0389	0.0166741	0.0135999999999999	FALSE	FALSE	FALSE	AOwBCQ	21	38331545	0.1127	0.7298	Restless legs syndrome	TRUE	reported	27050	21	38331545	0.0463391	1.38102010144455e-20	25012	KCNJ15	TRUE	reported	E4jBPR	2	1	TRUE
rs9976872	C	T	C	T	0.290361	0.056	0.0706953	0.0698	FALSE	FALSE	FALSE	AOwBCQ	21	38324936	0.0458	0.2215	Restless legs syndrome	TRUE	reported	27050	21	38324936	0.0230915	2.92011530139417e-36	31355	KCNJ15	TRUE	reported	E4jBPR	2	1	TRUE
rs9980559	C	G	C	G	0.458108	0.0225	0.169472	0.1591	FALSE	TRUE	FALSE	AOwBCQ	21	38152252	0.0328	0.4939	Restless legs syndrome	TRUE	reported	27050	21	38152252	0.0153885	9.72747223776964e-195	31355	KCNJ15	TRUE	reported	E4jBPR	2	1	TRUE
rs9981503	T	C	T	C	0.279388	0.011	0.118771	0.1325	FALSE	FALSE	FALSE	AOwBCQ	21	38331725	0.0351	0.7549	Restless legs syndrome	TRUE	reported	27050	21	38331725	0.018246	6.33869711256926e-53	30448	KCNJ15	TRUE	reported	E4jBPR	2	1	TRUE
rs9981890	T	C	T	C	0.322268	-0.1553	0.0467126	0.0139	FALSE	FALSE	FALSE	AOwBCQ	21	38293610	0.1139	0.1727	Restless legs syndrome	TRUE	reported	27050	21	38293610	0.0280736	1.67841750371277e-30	15661	KCNJ15	TRUE	reported	E4jBPR	2	1	TRUE
rs9982189	T	C	T	C	0.354621	-0.0137	0.708454	0.7064	FALSE	FALSE	FALSE	AOwBCQ	21	38074789	0.0264	0.6038	Restless legs syndrome	TRUE	reported	27050	21	38074789	0.0127512	3.19153785510069e-170	31344	KCNJ15	TRUE	reported	E4jBPR	2	1	TRUE
rs9982937	A	G	A	G	0.462236	-0.0728	0.0542047	0.0501	FALSE	FALSE	FALSE	AOwBCQ	21	38327107	0.0543	0.1795	Restless legs syndrome	TRUE	reported	27050	21	38327107	0.0259967	9.99079389984464e-71	31141	KCNJ15	TRUE	reported	E4jBPR	2	1	TRUE
rs9983916	T	C	T	C	-0.14326	-0.0033	0.0731067	0.0709	FALSE	FALSE	FALSE	AOwBCQ	21	38394504	0.0478	0.9456	Restless legs syndrome	TRUE	reported	27050	21	38394504	0.0228321	3.50533879992989e-10	30187	KCNJ15	TRUE	reported	E4jBPR	2	1	TRUE
rs9984963	C	T	C	T	0.446533	-0.0055	0.0402393	0.0405	FALSE	FALSE	FALSE	AOwBCQ	21	38259022	0.0616	0.9293	Restless legs syndrome	TRUE	reported	27050	21	38259022	0.0300516	6.10098560085053e-50	31017	KCNJ15	TRUE	reported	E4jBPR	2	1	TRUE
