## Supplementary material for "Potassium Channel Regulation Dysfunction as a Potential Driving Factor of Membrane Potential Disturbance in Restless Legs Syndrome": leaveoneout_results.csv

exposure	outcome	id.exposure	id.outcome	samplesize	SNP	b	se	p
KCNJ15	Restless legs syndrome	E4jBPR	AOwBCQ	27050	rs10854383	0.069308764100779	0.0185837769860228	0.000191836843525324
KCNJ15	Restless legs syndrome	E4jBPR	AOwBCQ	27050	rs111572706	0.0611374388189213	0.0179492127503075	0.00065889628885224
KCNJ15	Restless legs syndrome	E4jBPR	AOwBCQ	27050	rs113523309	0.062544137024884	0.0179896419323283	0.000507672938651259
KCNJ15	Restless legs syndrome	E4jBPR	AOwBCQ	27050	rs113596257	0.0625674130446311	0.0179130384899212	0.00047790920164738
KCNJ15	Restless legs syndrome	E4jBPR	AOwBCQ	27050	rs113766510	0.0605624197025537	0.0179823963696794	0.000757505961809978
KCNJ15	Restless legs syndrome	E4jBPR	AOwBCQ	27050	rs116981929	0.0648343819802656	0.0179075683066327	0.000294032288229126
KCNJ15	Restless legs syndrome	E4jBPR	AOwBCQ	27050	rs11700531	0.0629081871512459	0.018597810001055	0.000718138846206015
KCNJ15	Restless legs syndrome	E4jBPR	AOwBCQ	27050	rs117084148	0.0620489678461901	0.0179132194335811	0.000532474326043314
KCNJ15	Restless legs syndrome	E4jBPR	AOwBCQ	27050	rs117141928	0.0619982415143815	0.0179024850538183	0.000533973765572508
KCNJ15	Restless legs syndrome	E4jBPR	AOwBCQ	27050	rs117311386	0.0632628473796499	0.0178939763597519	0.000407116694643608
KCNJ15	Restless legs syndrome	E4jBPR	AOwBCQ	27050	rs117413198	0.0627042073746311	0.0179603416839455	0.000480749683926523
KCNJ15	Restless legs syndrome	E4jBPR	AOwBCQ	27050	rs117728405	0.0623109690127205	0.0178944629871621	0.000497429405321402
KCNJ15	Restless legs syndrome	E4jBPR	AOwBCQ	27050	rs117810460	0.0638682281528225	0.0178852481690753	0.000355620368138314
KCNJ15	Restless legs syndrome	E4jBPR	AOwBCQ	27050	rs117854939	0.0611841834936124	0.0178862751102848	0.0006245245912299
KCNJ15	Restless legs syndrome	E4jBPR	AOwBCQ	27050	rs12329856	0.0608028059790674	0.018171886633403	0.00081991711632058
KCNJ15	Restless legs syndrome	E4jBPR	AOwBCQ	27050	rs12483109	0.0610449112770009	0.0179864826072673	0.000688966245200711
KCNJ15	Restless legs syndrome	E4jBPR	AOwBCQ	27050	rs12483691	0.0623354057859528	0.0178840886238225	0.000491175631313294
KCNJ15	Restless legs syndrome	E4jBPR	AOwBCQ	27050	rs13052343	0.0649085423412571	0.0179227852907017	0.0002928255498173
KCNJ15	Restless legs syndrome	E4jBPR	AOwBCQ	27050	rs138071797	0.0635871693572204	0.0178727867173373	0.000374024148437112
KCNJ15	Restless legs syndrome	E4jBPR	AOwBCQ	27050	rs142354963	0.063538354123206	0.0178922192124777	0.000383519184917986
KCNJ15	Restless legs syndrome	E4jBPR	AOwBCQ	27050	rs144289847	0.0624220072425756	0.0178940716638251	0.000485887266701416
KCNJ15	Restless legs syndrome	E4jBPR	AOwBCQ	27050	rs145508623	0.0631350588839241	0.0179356087543617	0.000431391150329082
KCNJ15	Restless legs syndrome	E4jBPR	AOwBCQ	27050	rs146959927	0.0625432689536979	0.0178828155963267	0.000469825708562708
KCNJ15	Restless legs syndrome	E4jBPR	AOwBCQ	27050	rs149846248	0.0629215683275932	0.017873988904175	0.00043108029598849
KCNJ15	Restless legs syndrome	E4jBPR	AOwBCQ	27050	rs151173349	0.0633097774800952	0.0178785429995714	0.000398456710338
KCNJ15	Restless legs syndrome	E4jBPR	AOwBCQ	27050	rs16995764	0.0649432300947517	0.0179342119079611	0.000293248435221687
KCNJ15	Restless legs syndrome	E4jBPR	AOwBCQ	27050	rs17815405	0.0644957767330237	0.0179575125745498	0.000328683904014081
KCNJ15	Restless legs syndrome	E4jBPR	AOwBCQ	27050	rs1892684	0.058350214902471	0.0188591971334994	0.00197482463985209
KCNJ15	Restless legs syndrome	E4jBPR	AOwBCQ	27050	rs2068734	0.0639727938094681	0.017897817810899	0.00035111935930379
KCNJ15	Restless legs syndrome	E4jBPR	AOwBCQ	27050	rs2211865	0.0638527503008836	0.0179783898345424	0.00038283973578414
KCNJ15	Restless legs syndrome	E4jBPR	AOwBCQ	27050	rs2212738	0.0607352295195224	0.0179965399506728	0.000738618000998952
KCNJ15	Restless legs syndrome	E4jBPR	AOwBCQ	27050	rs2836248	0.0621283410593419	0.0186691590200752	0.000875159434554236
KCNJ15	Restless legs syndrome	E4jBPR	AOwBCQ	27050	rs2836335	0.0626705711327949	0.0178864333250045	0.000458661410294629
KCNJ15	Restless legs syndrome	E4jBPR	AOwBCQ	27050	rs2836341	0.063589313396576	0.0178854443210328	0.000377452257954311
KCNJ15	Restless legs syndrome	E4jBPR	AOwBCQ	27050	rs35390080	0.0635975539964728	0.0179076261561584	0.00038315420026403
KCNJ15	Restless legs syndrome	E4jBPR	AOwBCQ	27050	rs35513716	0.064639293927208	0.0179356708829349	0.00031341516539821
KCNJ15	Restless legs syndrome	E4jBPR	AOwBCQ	27050	rs4450700	0.0584684629747674	0.0179525396007801	0.00112661820402855
KCNJ15	Restless legs syndrome	E4jBPR	AOwBCQ	27050	rs4817941	0.0637907353176623	0.0178965838087825	0.00036467764586292
KCNJ15	Restless legs syndrome	E4jBPR	AOwBCQ	27050	rs55685624	0.0623456920450409	0.0178862062964492	0.000490877532477879
KCNJ15	Restless legs syndrome	E4jBPR	AOwBCQ	27050	rs60876887	0.0625122576780711	0.0179048083234924	0.000480555579879107
KCNJ15	Restless legs syndrome	E4jBPR	AOwBCQ	27050	rs61661056	0.0630517329649919	0.0178990238202459	0.000427278900465557
KCNJ15	Restless legs syndrome	E4jBPR	AOwBCQ	27050	rs62220961	0.0628215371066893	0.0179067028345814	0.000451032109737201
KCNJ15	Restless legs syndrome	E4jBPR	AOwBCQ	27050	rs62223473	0.0616223319755022	0.018181349860424	0.000700673272553607
KCNJ15	Restless legs syndrome	E4jBPR	AOwBCQ	27050	rs62223512	0.0638109161778419	0.0179692352423554	0.000383595029028522
KCNJ15	Restless legs syndrome	E4jBPR	AOwBCQ	27050	rs62223522	0.064694964567655	0.0179470550352556	0.000312432242192991
KCNJ15	Restless legs syndrome	E4jBPR	AOwBCQ	27050	rs6517454	0.0621356396606517	0.0179303866153045	0.000529478752569734
KCNJ15	Restless legs syndrome	E4jBPR	AOwBCQ	27050	rs7277510	0.0646476934839621	0.0179203563206614	0.000309161002562511
KCNJ15	Restless legs syndrome	E4jBPR	AOwBCQ	27050	rs7278229	0.0623025398957707	0.0179250130852459	0.000509461302109412
KCNJ15	Restless legs syndrome	E4jBPR	AOwBCQ	27050	rs7280248	0.0634906491734667	0.017879951973618	0.000383856894188589
KCNJ15	Restless legs syndrome	E4jBPR	AOwBCQ	27050	rs73210105	0.0629051780136316	0.0179161680295278	0.000446282688615893
KCNJ15	Restless legs syndrome	E4jBPR	AOwBCQ	27050	rs73210185	0.0622210695188314	0.0179302343115783	0.00052011735007059
KCNJ15	Restless legs syndrome	E4jBPR	AOwBCQ	27050	rs73210199	0.0632372960959577	0.0179003609635086	0.000411278913228447
KCNJ15	Restless legs syndrome	E4jBPR	AOwBCQ	27050	rs73211975	0.0631218332150024	0.0178946741066837	0.000419648097075617
KCNJ15	Restless legs syndrome	E4jBPR	AOwBCQ	27050	rs73211985	0.0643644654126145	0.0178866268018536	0.000320096453576071
KCNJ15	Restless legs syndrome	E4jBPR	AOwBCQ	27050	rs73212000	0.0636764548798048	0.017885654188681	0.000370576486984109
KCNJ15	Restless legs syndrome	E4jBPR	AOwBCQ	27050	rs73423947	0.0619367792567072	0.0179576010663704	0.000562549147736888
KCNJ15	Restless legs syndrome	E4jBPR	AOwBCQ	27050	rs73437649	0.0638737108959958	0.0178899593488845	0.000356482151367001
KCNJ15	Restless legs syndrome	E4jBPR	AOwBCQ	27050	rs75158675	0.0640936185301499	0.0179977639509219	0.000369165184930901
KCNJ15	Restless legs syndrome	E4jBPR	AOwBCQ	27050	rs75254817	0.0665690397612345	0.017953021067995	0.000208937681597497
KCNJ15	Restless legs syndrome	E4jBPR	AOwBCQ	27050	rs77813086	0.0635551595905064	0.0178701702427851	0.000375836552407994
KCNJ15	Restless legs syndrome	E4jBPR	AOwBCQ	27050	rs79109585	0.0624211681385306	0.0178757941092834	0.000479529198982233
KCNJ15	Restless legs syndrome	E4jBPR	AOwBCQ	27050	rs79634234	0.0615460178762642	0.0179231457095542	0.000594996978513576
KCNJ15	Restless legs syndrome	E4jBPR	AOwBCQ	27050	rs80100071	0.0655472293458589	0.0179640979689826	0.000263477890908133
KCNJ15	Restless legs syndrome	E4jBPR	AOwBCQ	27050	rs80280362	0.0639587361922836	0.0178994495449644	0.000352613366177991
KCNJ15	Restless legs syndrome	E4jBPR	AOwBCQ	27050	rs9976872	0.0615564079695975	0.017973207235517	0.000615029464703847
KCNJ15	Restless legs syndrome	E4jBPR	AOwBCQ	27050	rs9980559	0.0641763102198507	0.0184404191817335	0.00050104331760945
KCNJ15	Restless legs syndrome	E4jBPR	AOwBCQ	27050	rs9981503	0.0637315800093103	0.0180408361983765	0.000411449531340149
KCNJ15	Restless legs syndrome	E4jBPR	AOwBCQ	27050	rs9981890	0.0646346467920103	0.0178804905940107	0.000300563392152298
KCNJ15	Restless legs syndrome	E4jBPR	AOwBCQ	27050	rs9982189	0.0694590007657041	0.0183947080009321	0.000159346711993177
KCNJ15	Restless legs syndrome	E4jBPR	AOwBCQ	27050	rs9982937	0.0684609689142599	0.0180676328228437	0.000151163689857457
KCNJ15	Restless legs syndrome	E4jBPR	AOwBCQ	27050	rs9983916	0.0633548947109605	0.0178832837070635	0.000396070985749581
KCNJ15	Restless legs syndrome	E4jBPR	AOwBCQ	27050	rs9984963	0.0645270727300779	0.0180091790876584	0.00033965731294566
KCNJ15	Restless legs syndrome	E4jBPR	AOwBCQ	27050	All	0.0632394000855841	0.0178576523595468	0.000398152491327704
