## Supplementary material for "Potassium Channel Regulation Dysfunction as a Potential Driving Factor of Membrane Potential Disturbance in Restless Legs Syndrome": mr_presso_data_head.csv

rsid	beta_exposure	beta_outcome	se_exposure	se_outcome
rs10854383	0.393712	-0.0039	0.0121016	0.0254
rs111572706	0.416892	0.1116	0.0319973	0.0738
rs113523309	-0.486833	-0.0536	0.0344712	0.0719
rs113596257	0.340134	0.0583	0.0359569	0.0773
rs113766510	0.40758	0.1036	0.0322782	0.0619
rs116981929	-0.373531	0.0828	0.0399763	0.0894
rs11700531	0.466094	0.0313	0.0141225	0.0298
rs117084148	0.303665	0.0772	0.0316958	0.0689
rs117141928	-0.277637	-0.0861	0.0334281	0.0701
rs117311386	-0.342718	-0.0197	0.0401964	0.0961
