## Supplementary material for "Potassium Channel Regulation Dysfunction as a Potential Driving Factor of Membrane Potential Disturbance in Restless Legs Syndrome": mr_results.csv

id.exposure	id.outcome	outcome	exposure	method	nsnp	b	se	pval	het_Q	het_Q_pval	pleio_pval	egger_intercept	lo_ci	up_ci	or	or_lci95	or_uci95	mr_presso_global_test_pval
E4jBPR	AOwBCQ	Restless legs syndrome	KCNJ15	MR Egger	72	0.0709853900302391	0.0416873339904578	0.0930414387206535	52.8089442396227	0.937588856561283	0.837673565349436	-0.00269232595483423	-0.0107217845910582	0.152692564651536	1.07356554099369	0.989335488867365	1.16496677191734	0.95
E4jBPR	AOwBCQ	Restless legs syndrome	KCNJ15	Weighted median	72	0.0708835501237041	0.0267278292324403	0.00800045993880938	52.8089442396227	0.937588856561283	0.837673565349436	-0.00269232595483423	0.0184970048281211	0.123270095419287	1.07345621474632	1.01866913407586	1.13118990890292	0.95
E4jBPR	AOwBCQ	Restless legs syndrome	KCNJ15	Inverse variance weighted	72	0.0632394000855841	0.0178576523595468	0.000398152491327704	52.8089442396227	0.937588856561283	0.837673565349436	-0.00269232595483423	0.0282384014608724	0.0982403987102957	1.06528183726982	1.02864088468183	1.10322796781306	0.95
E4jBPR	AOwBCQ	Restless legs syndrome	KCNJ15	Simple mode	72	0.0452825305930414	0.0523254492921666	0.389733140254811	52.8089442396227	0.937588856561283	0.837673565349436	-0.00269232595483423	-0.0572753500196051	0.147840411205688	1.04632343653307	0.944334011176161	1.15932786586264	0.95
E4jBPR	AOwBCQ	Restless legs syndrome	KCNJ15	Weighted mode	72	0.0645097164079472	0.0283008750239793	0.0256497218301863	52.8089442396227	0.937588856561283	0.837673565349436	-0.00269232595483423	0.00904000136094779	0.119979431454947	1.06663594206424	1.00908098557929	1.12747366084809	0.95
