## Supplementary material for "Potassium Channel Regulation Dysfunction as a Potential Driving Factor of Membrane Potential Disturbance in Restless Legs Syndrome": harmonised_data.csv

SNP	effect_allele.exposure	other_allele.exposure	effect_allele.outcome	other_allele.outcome	beta.exposure	beta.outcome	eaf.exposure	eaf.outcome	remove	palindromic	ambiguous	id.outcome	chr.outcome	pos.outcome	se.outcome	pval.outcome	outcome	mr_keep.outcome	pval_origin.outcome	samplesize.outcome	chr.exposure	pos.exposure	se.exposure	pval.exposure	samplesize.exposure	exposure	mr_keep.exposure	pval_origin.exposure	id.exposure	action	SNP_index	mr_keep
rs9470995	T	C	T	C	0.0721261	0.0014	0.482251	0.4779	FALSE	FALSE	FALSE	AOwBCQ	6	39185765	0.024	0.9529	Restless legs syndrome	TRUE	reported	27050	6	39185765	0.0118955	1.33269264224438e-09	31556	KCNK5	TRUE	reported	xm0rPo	2	1	TRUE
