## Supplementary material for "Potassium Channel Regulation Dysfunction as a Potential Driving Factor of Membrane Potential Disturbance in Restless Legs Syndrome": mr_results.csv

id.exposure	id.outcome	outcome	exposure	method	nsnp	b	se	pval	het_Q	het_Q_pval	pleio_pval	egger_intercept	lo_ci	up_ci	or	or_lci95	or_uci95	mr_presso_global_test_pval
xm0rPo	AOwBCQ	Restless legs syndrome	KCNK5	Wald ratio	1	0.0194104491993883	0.332750557703799	0.953483116550865	NA	NA	NA	NA	-0.632780643900058	0.671601542298835	1.01960005677089	0.531112909951798	1.95736962195391	NA
