## Supplementary material for "Potassium Channel Regulation Dysfunction as a Potential Driving Factor of Membrane Potential Disturbance in Restless Legs Syndrome": harmonised_data.csv

SNP	effect_allele.exposure	other_allele.exposure	effect_allele.outcome	other_allele.outcome	beta.exposure	beta.outcome	eaf.exposure	eaf.outcome	remove	palindromic	ambiguous	id.outcome	chr.outcome	pos.outcome	se.outcome	pval.outcome	outcome	mr_keep.outcome	pval_origin.outcome	samplesize.outcome	chr.exposure	pos.exposure	se.exposure	pval.exposure	samplesize.exposure	exposure	mr_keep.exposure	pval_origin.exposure	id.exposure	action	SNP_index	mr_keep
rs10456469	A	G	A	G	0.414873	0.1997	0.0134991	0.0222	FALSE	FALSE	FALSE	AOwBCQ	6	39367497	0.0972	0.04002	Restless legs syndrome	TRUE	reported	27050	6	39367497	0.0514572	7.48169500511155e-16	18187	KCNK17	TRUE	reported	lVK4Wl	2	1	TRUE
rs1109772	A	G	A	G	-0.488789	0.0485	0.0342294	0.027	FALSE	FALSE	FALSE	AOwBCQ	6	39321169	0.0739	0.5115	Restless legs syndrome	TRUE	reported	27050	6	39321169	0.0324751	3.37987002861989e-51	29776	KCNK17	TRUE	reported	lVK4Wl	2	1	TRUE
rs112668642	T	G	T	G	0.352886	-0.0122	0.0209347	0.0258	FALSE	FALSE	FALSE	AOwBCQ	6	39246136	0.0878	0.8893	Restless legs syndrome	TRUE	reported	27050	6	39246136	0.0414662	1.73620099190142e-17	22343	KCNK17	TRUE	reported	lVK4Wl	2	1	TRUE
rs112815828	T	G	T	G	-0.504576	0.0552	0.0723041	0.0784	FALSE	FALSE	FALSE	AOwBCQ	6	39304297	0.047	0.2401	Restless legs syndrome	TRUE	reported	27050	6	39304297	0.0225847	1.45881426027535e-110	30530	KCNK17	TRUE	reported	lVK4Wl	2	1	TRUE
rs112981822	T	C	T	C	-0.492519	-0.0718	0.0402064	0.0434	FALSE	FALSE	FALSE	AOwBCQ	6	39320903	0.0619	0.2461	Restless legs syndrome	TRUE	reported	27050	6	39320903	0.0300126	1.61138753572e-60	31240	KCNK17	TRUE	reported	lVK4Wl	2	1	TRUE
rs114215488	A	G	A	G	-0.489709	-0.0146	0.0454964	0.0504	FALSE	FALSE	FALSE	AOwBCQ	6	39383357	0.0609	0.8109	Restless legs syndrome	TRUE	reported	27050	6	39383357	0.0282616	2.90201731938021e-67	30077	KCNK17	TRUE	reported	lVK4Wl	2	1	TRUE
rs114256479	G	A	G	A	0.365751	-0.0852	0.0302429	0.0336	FALSE	FALSE	FALSE	AOwBCQ	6	39234465	0.0674	0.2061	Restless legs syndrome	TRUE	reported	27050	6	39234465	0.0346171	4.31121816043741e-26	30271	KCNK17	TRUE	reported	lVK4Wl	2	1	TRUE
rs114918679	G	A	G	A	0.341744	-0.0512	0.0235702	0.0195	FALSE	FALSE	FALSE	AOwBCQ	6	39394795	0.1021	0.6158	Restless legs syndrome	TRUE	reported	27050	6	39394795	0.0391266	2.45414376313743e-18	25864	KCNK17	TRUE	reported	lVK4Wl	2	1	TRUE
rs114954776	C	T	C	T	0.313013	-0.0444	0.0218487	0.0209	FALSE	FALSE	FALSE	AOwBCQ	6	39277210	0.084	0.5969	Restless legs syndrome	TRUE	reported	27050	6	39277210	0.0406273	1.31461928821609e-14	27502	KCNK17	TRUE	reported	lVK4Wl	2	1	TRUE
rs115243619	T	C	T	C	0.462512	0.1628	0.0162217	0.017	FALSE	FALSE	FALSE	AOwBCQ	6	39367661	0.0956	0.08861	Restless legs syndrome	TRUE	reported	27050	6	39367661	0.0469527	6.81396659282833e-23	24925	KCNK17	TRUE	reported	lVK4Wl	2	1	TRUE
rs115597878	T	C	T	C	0.545651	-0.096	0.0646474	0.08	FALSE	FALSE	FALSE	AOwBCQ	6	39330271	0.049	0.05025	Restless legs syndrome	TRUE	reported	27050	6	39330271	0.0237639	1.13762728582342e-116	31240	KCNK17	TRUE	reported	lVK4Wl	2	1	TRUE
rs115674743	G	T	G	T	-0.228341	-0.0064	0.0429847	0.0458	FALSE	FALSE	FALSE	AOwBCQ	6	39200576	0.0612	0.9173	Restless legs syndrome	TRUE	reported	27050	6	39200576	0.0292816	6.27913759680094e-15	29828	KCNK17	TRUE	reported	lVK4Wl	2	1	TRUE
rs116605575	T	C	T	C	0.482216	-0.3326	0.0192442	0.0237	FALSE	FALSE	FALSE	AOwBCQ	6	39376503	0.0967	0.0005812	Restless legs syndrome	TRUE	reported	27050	6	39376503	0.043132	5.12035414938306e-29	22223	KCNK17	TRUE	reported	lVK4Wl	2	1	TRUE
rs11753247	T	C	T	C	-0.421449	-0.0186	0.869613	0.8613	FALSE	FALSE	FALSE	AOwBCQ	6	39310110	0.0371	0.6159	Restless legs syndrome	TRUE	reported	27050	6	39310110	0.0173156	7.5509222766541e-131	30530	KCNK17	TRUE	reported	lVK4Wl	2	1	TRUE
rs11755763	G	A	G	A	-0.328592	-0.0328	0.579224	0.5673	FALSE	FALSE	FALSE	AOwBCQ	6	39347200	0.0251	0.1908	Restless legs syndrome	TRUE	reported	27050	6	39347200	0.0117343	1.51008015416416e-172	31355	KCNK17	TRUE	reported	lVK4Wl	2	1	TRUE
rs11757702	G	A	G	A	-0.292226	0.0031	0.142972	0.1378	FALSE	FALSE	FALSE	AOwBCQ	6	39350136	0.0343	0.928	Restless legs syndrome	TRUE	reported	27050	6	39350136	0.016824	1.40216783370576e-67	31185	KCNK17	TRUE	reported	lVK4Wl	2	1	TRUE
rs1179380	C	T	C	T	0.104562	0.0406	0.765193	0.7676	FALSE	FALSE	FALSE	AOwBCQ	6	39261034	0.0291	0.1634	Restless legs syndrome	TRUE	reported	27050	6	39261034	0.0140136	8.54869849163667e-14	31354	KCNK17	TRUE	reported	lVK4Wl	2	1	TRUE
rs1179381	A	G	A	G	0.273406	-0.0116	0.450054	0.4334	FALSE	FALSE	FALSE	AOwBCQ	6	39260886	0.0255	0.6485	Restless legs syndrome	TRUE	reported	27050	6	39260886	0.0117399	5.78096047405719e-120	31684	KCNK17	TRUE	reported	lVK4Wl	2	1	TRUE
rs1182864	A	G	A	G	0.412149	-0.0157	0.357191	0.3518	FALSE	FALSE	FALSE	AOwBCQ	6	39262531	0.0248	0.5272	Restless legs syndrome	TRUE	reported	27050	6	39262531	0.0119266	1e-200	31684	KCNK17	TRUE	reported	lVK4Wl	2	1	TRUE
rs12194060	A	C	A	C	0.447927	0.0706	0.0856174	0.0841	FALSE	FALSE	FALSE	AOwBCQ	6	39379712	0.0447	0.1145	Restless legs syndrome	TRUE	reported	27050	6	39379712	0.0209348	1.44877185354477e-101	31016	KCNK17	TRUE	reported	lVK4Wl	2	1	TRUE
rs12201955	G	A	G	A	0.517155	0.0312	0.0510768	0.0529	FALSE	FALSE	FALSE	AOwBCQ	6	39347070	0.0591	0.5977	Restless legs syndrome	TRUE	reported	27050	6	39347070	0.0266817	1.09068665651598e-83	29499	KCNK17	TRUE	reported	lVK4Wl	2	1	TRUE
rs12211656	G	A	G	A	0.479167	0.0192	0.0897641	0.0854	FALSE	FALSE	FALSE	AOwBCQ	6	39281409	0.0451	0.6699	Restless legs syndrome	TRUE	reported	27050	6	39281409	0.0204274	1.12201845430196e-121	31355	KCNK17	TRUE	reported	lVK4Wl	2	1	TRUE
rs138406158	T	C	T	C	0.577887	0.1702	0.015264	0.026	FALSE	FALSE	FALSE	AOwBCQ	6	39313215	0.092	0.06427	Restless legs syndrome	TRUE	reported	27050	6	39313215	0.0483014	5.47267931067691e-33	24336	KCNK17	TRUE	reported	lVK4Wl	2	1	TRUE
rs139355049	A	G	A	G	-0.44561	0.1784	0.0183977	0.0157	FALSE	FALSE	FALSE	AOwBCQ	6	39224246	0.1052	0.08985	Restless legs syndrome	TRUE	reported	27050	6	39224246	0.0441298	5.64936974812301e-24	27605	KCNK17	TRUE	reported	lVK4Wl	2	1	TRUE
rs139606215	A	G	A	G	-0.211453	0.0607	0.0247917	0.0114	FALSE	FALSE	FALSE	AOwBCQ	6	39380961	0.1211	0.616	Restless legs syndrome	TRUE	reported	27050	6	39380961	0.038236	3.19867414547751e-08	12275	KCNK17	TRUE	reported	lVK4Wl	2	1	TRUE
rs143641474	A	G	A	G	0.507606	-0.0448	0.0244659	0.0379	FALSE	FALSE	FALSE	AOwBCQ	6	39356533	0.0758	0.5545	Restless legs syndrome	TRUE	reported	27050	6	39356533	0.0382873	4.07755661750211e-40	27310	KCNK17	TRUE	reported	lVK4Wl	2	1	TRUE
rs144747535	A	G	A	G	-0.443804	0.0424	0.0182887	0.0134	FALSE	FALSE	FALSE	AOwBCQ	6	39335363	0.122	0.7284	Restless legs syndrome	TRUE	reported	27050	6	39335363	0.0442609	1.15744403209224e-23	27794	KCNK17	TRUE	reported	lVK4Wl	2	1	TRUE
rs145211473	G	A	G	A	0.389249	-0.0016	0.0158264	0.0187	FALSE	FALSE	FALSE	AOwBCQ	6	39274387	0.0958	0.9863	Restless legs syndrome	TRUE	reported	27050	6	39274387	0.0475762	2.80091545538292e-16	25863	KCNK17	TRUE	reported	lVK4Wl	2	1	TRUE
rs146129155	T	G	T	G	0.240346	-0.0128	0.022211	0.0172	FALSE	FALSE	FALSE	AOwBCQ	6	39252873	0.1202	0.9152	Restless legs syndrome	TRUE	reported	27050	6	39252873	0.040336	2.54718213449406e-09	9037	KCNK17	TRUE	reported	lVK4Wl	2	1	TRUE
rs146796817	A	G	A	G	-0.373186	0.1526	0.0230464	0.0163	FALSE	FALSE	FALSE	AOwBCQ	6	39270983	0.1029	0.138	Restless legs syndrome	TRUE	reported	27050	6	39270983	0.0395403	3.79227654525363e-21	23451	KCNK17	TRUE	reported	lVK4Wl	2	1	TRUE
rs148043249	G	A	G	A	-0.373154	-0.1844	0.0141563	0.017	FALSE	FALSE	FALSE	AOwBCQ	6	39241846	0.1114	0.09776	Restless legs syndrome	TRUE	reported	27050	6	39241846	0.0502829	1.1606465906019e-13	21852	KCNK17	TRUE	reported	lVK4Wl	2	1	TRUE
rs149862050	T	C	T	C	-0.464065	0.1024	0.0183348	0.0216	FALSE	FALSE	FALSE	AOwBCQ	6	39240390	0.0985	0.2986	Restless legs syndrome	TRUE	reported	27050	6	39240390	0.0441911	8.51138038202376e-26	27246	KCNK17	TRUE	reported	lVK4Wl	2	1	TRUE
rs150757879	A	G	A	G	-0.295022	0.0217	0.0132838	0.0105	FALSE	FALSE	FALSE	AOwBCQ	6	39215354	0.1426	0.8791	Restless legs syndrome	TRUE	reported	27050	6	39215354	0.0519267	1.33441218803676e-08	17239	KCNK17	TRUE	reported	lVK4Wl	2	1	TRUE
rs1887714	C	T	C	T	-0.278061	0.0264	0.180616	0.1758	FALSE	FALSE	FALSE	AOwBCQ	6	39396252	0.0307	0.391	Restless legs syndrome	TRUE	reported	27050	6	39396252	0.0152931	7.14167364109746e-74	31684	KCNK17	TRUE	reported	lVK4Wl	2	1	TRUE
rs2208790	A	G	A	G	0.501127	0.0314	0.0167668	0.0161	FALSE	FALSE	FALSE	AOwBCQ	6	39269545	0.1088	0.773	Restless legs syndrome	TRUE	reported	27050	6	39269545	0.0461621	1.87154381972161e-27	26546	KCNK17	TRUE	reported	lVK4Wl	2	1	TRUE
rs2395721	C	A	C	A	0.466353	0.0092	0.241937	0.2403	FALSE	FALSE	FALSE	AOwBCQ	6	39302702	0.0284	0.7462	Restless legs syndrome	TRUE	reported	27050	6	39302702	0.0133318	1e-200	31679	KCNK17	TRUE	reported	lVK4Wl	2	1	TRUE
rs2561401	T	C	T	C	-0.216398	0.053	0.820434	0.8049	FALSE	FALSE	FALSE	AOwBCQ	6	39223608	0.0337	0.116	Restless legs syndrome	TRUE	reported	27050	6	39223608	0.015399	7.42506055692199e-45	31355	KCNK17	TRUE	reported	lVK4Wl	2	1	TRUE
rs2815065	G	A	G	A	-0.420805	0.0886	0.0549023	0.0554	FALSE	FALSE	FALSE	AOwBCQ	6	39296151	0.0543	0.1028	Restless legs syndrome	TRUE	reported	27050	6	39296151	0.0258871	2.04550243110936e-59	31185	KCNK17	TRUE	reported	lVK4Wl	2	1	TRUE
rs2815114	A	G	A	G	0.0751996	0.0037	0.43033	0.4255	FALSE	FALSE	FALSE	AOwBCQ	6	39217829	0.0247	0.8823	Restless legs syndrome	TRUE	reported	27050	6	39217829	0.0120041	3.7425705858614e-10	31557	KCNK17	TRUE	reported	lVK4Wl	2	1	TRUE
rs2815121	A	G	A	G	-0.112652	0.0477	0.688104	0.6825	FALSE	FALSE	FALSE	AOwBCQ	6	39224118	0.0297	0.1085	Restless legs syndrome	TRUE	reported	27050	6	39224118	0.0128123	1.46386153755062e-18	25149	KCNK17	TRUE	reported	lVK4Wl	2	1	TRUE
rs2815125	C	T	C	T	0.170537	0.0201	0.905936	0.9005	FALSE	FALSE	FALSE	AOwBCQ	6	39226757	0.0393	0.6085	Restless legs syndrome	TRUE	reported	27050	6	39226757	0.0203379	5.0559177476622e-17	31355	KCNK17	TRUE	reported	lVK4Wl	2	1	TRUE
rs34179517	C	A	C	A	-0.549857	-0.0422	0.136351	0.123	FALSE	FALSE	FALSE	AOwBCQ	6	39313680	0.0385	0.2728	Restless legs syndrome	TRUE	reported	27050	6	39313680	0.016715	1e-200	31261	KCNK17	TRUE	reported	lVK4Wl	2	1	TRUE
rs35854696	A	G	A	G	-0.430442	-0.0848	0.0406888	0.0393	FALSE	FALSE	FALSE	AOwBCQ	6	39345982	0.0629	0.1771	Restless legs syndrome	TRUE	reported	27050	6	39345982	0.0299064	5.7253230939418e-47	31237	KCNK17	TRUE	reported	lVK4Wl	2	1	TRUE
rs4711589	C	A	C	A	-0.426868	0.0208	0.276262	0.2934	FALSE	FALSE	FALSE	AOwBCQ	6	39262795	0.0261	0.4254	Restless legs syndrome	TRUE	reported	27050	6	39262795	0.0128164	1e-200	31568	KCNK17	TRUE	reported	lVK4Wl	2	1	TRUE
rs4714225	A	G	A	G	0.100129	-0.0366	0.330759	0.3558	FALSE	FALSE	FALSE	AOwBCQ	6	39223790	0.0284	0.1974	Restless legs syndrome	TRUE	reported	27050	6	39223790	0.0126221	2.14585315988437e-15	20420	KCNK17	TRUE	reported	lVK4Wl	2	1	TRUE
rs4714237	A	G	A	G	-0.661404	-0.0068	0.378917	0.3785	FALSE	FALSE	FALSE	AOwBCQ	6	39320758	0.0242	0.7794	Restless legs syndrome	TRUE	reported	27050	6	39320758	0.0109329	1e-200	31561	KCNK17	TRUE	reported	lVK4Wl	2	1	TRUE
rs55745280	C	G	C	G	-0.305586	0.0012	0.22089	0.2171	FALSE	TRUE	FALSE	AOwBCQ	6	39325575	0.0294	0.9685	Restless legs syndrome	TRUE	reported	27050	6	39325575	0.0141144	5.97035286583832e-104	31226	KCNK17	TRUE	reported	lVK4Wl	2	1	TRUE
rs55845530	A	C	A	C	-0.343915	-0.0138	0.0246633	0.0272	FALSE	FALSE	FALSE	AOwBCQ	6	39231577	0.0811	0.8645	Restless legs syndrome	TRUE	reported	27050	6	39231577	0.0382651	2.52231893418244e-19	26382	KCNK17	TRUE	reported	lVK4Wl	2	1	TRUE
rs59712624	G	A	G	A	-0.29462	-0.0603	0.120612	0.1196	FALSE	FALSE	FALSE	AOwBCQ	6	39324640	0.0373	0.1064	Restless legs syndrome	TRUE	reported	27050	6	39324640	0.018106	1.55991164440755e-59	31681	KCNK17	TRUE	reported	lVK4Wl	2	1	TRUE
rs60905368	T	C	T	C	-0.239228	0.0456	0.0896763	0.101	FALSE	FALSE	FALSE	AOwBCQ	6	39257462	0.0396	0.2498	Restless legs syndrome	TRUE	reported	27050	6	39257462	0.0207333	8.44889669484521e-31	30405	KCNK17	TRUE	reported	lVK4Wl	2	1	TRUE
rs60956482	T	C	T	C	-0.412864	-0.1186	0.0446743	0.0415	FALSE	FALSE	FALSE	AOwBCQ	6	39389899	0.0598	0.04735	Restless legs syndrome	TRUE	reported	27050	6	39389899	0.0285994	3.06266855800377e-47	31231	KCNK17	TRUE	reported	lVK4Wl	2	1	TRUE
rs62402228	A	C	A	C	0.213438	-0.0483	0.0283721	0.0244	FALSE	FALSE	FALSE	AOwBCQ	6	39376743	0.0799	0.5456	Restless legs syndrome	TRUE	reported	27050	6	39376743	0.0358016	2.49781345099861e-09	28443	KCNK17	TRUE	reported	lVK4Wl	2	1	TRUE
rs6930420	G	C	G	C	-0.528908	-0.0254	0.338546	0.3185	FALSE	TRUE	FALSE	AOwBCQ	6	39324199	0.0259	0.3274	Restless legs syndrome	TRUE	reported	27050	6	39324199	0.011763	1e-200	31231	KCNK17	TRUE	reported	lVK4Wl	2	1	TRUE
rs716952	A	G	A	G	-0.189424	0.031	0.155229	0.1453	FALSE	FALSE	FALSE	AOwBCQ	6	39381589	0.0334	0.3528	Restless legs syndrome	TRUE	reported	27050	6	39381589	0.0163582	5.20475151170523e-31	31684	KCNK17	TRUE	reported	lVK4Wl	2	1	TRUE
rs721755	A	G	A	G	-0.165207	-0.0229	0.754369	0.7494	FALSE	FALSE	FALSE	AOwBCQ	6	39381754	0.0274	0.4029	Restless legs syndrome	TRUE	reported	27050	6	39381754	0.0137564	3.17175767906771e-33	31684	KCNK17	TRUE	reported	lVK4Wl	2	1	TRUE
rs72850633	A	G	A	G	0.120019	0.016	0.0874835	0.0951	FALSE	FALSE	FALSE	AOwBCQ	6	39410127	0.0465	0.73	Restless legs syndrome	TRUE	reported	27050	6	39410127	0.0210407	1.17030753166884e-08	28588	KCNK17	TRUE	reported	lVK4Wl	2	1	TRUE
rs72860035	T	C	T	C	-0.328186	-0.0149	0.0208976	0.032	FALSE	FALSE	FALSE	AOwBCQ	6	39374568	0.0843	0.8594	Restless legs syndrome	TRUE	reported	27050	6	39374568	0.0415167	2.67916832481904e-15	25173	KCNK17	TRUE	reported	lVK4Wl	2	1	TRUE
rs72860063	G	A	G	A	-0.41816	-0.0053	0.0419525	0.0368000000000001	FALSE	FALSE	FALSE	AOwBCQ	6	39385538	0.0705	0.94	Restless legs syndrome	TRUE	reported	27050	6	39385538	0.029478	1.12512299296577e-45	29710	KCNK17	TRUE	reported	lVK4Wl	2	1	TRUE
rs7745119	A	G	A	G	-0.532926	-0.173	0.983837	0.9813	FALSE	FALSE	FALSE	AOwBCQ	6	39348226	0.0974	0.07575	Restless legs syndrome	TRUE	reported	27050	6	39348226	0.0469836	8.07049178911866e-30	25275	KCNK17	TRUE	reported	lVK4Wl	2	1	TRUE
rs7766783	A	G	A	G	-0.442231	-0.0181	0.137559	0.1345	FALSE	FALSE	FALSE	AOwBCQ	6	39324645	0.0354	0.6083	Restless legs syndrome	TRUE	reported	27050	6	39324645	0.016874	2.15278173472436e-151	31569	KCNK17	TRUE	reported	lVK4Wl	2	1	TRUE
rs7774046	C	T	C	T	-0.287933	0.0059	0.461916	0.4454	FALSE	FALSE	FALSE	AOwBCQ	6	39334656	0.0239	0.8043	Restless legs syndrome	TRUE	reported	27050	6	39334656	0.0116896	5.79428696426888e-134	31569	KCNK17	TRUE	reported	lVK4Wl	2	1	TRUE
rs77985432	A	G	A	G	-0.459678	-0.0445	0.0416381	0.0443	FALSE	FALSE	FALSE	AOwBCQ	6	39324228	0.0595	0.455	Restless legs syndrome	TRUE	reported	27050	6	39324228	0.0295421	1.35675053029986e-54	29836	KCNK17	TRUE	reported	lVK4Wl	2	1	TRUE
rs79574767	A	G	A	G	-0.387409	0.0324	0.08658	0.1041	FALSE	FALSE	FALSE	AOwBCQ	6	39257358	0.0422	0.4427	Restless legs syndrome	TRUE	reported	27050	6	39257358	0.0209114	1.2694044019618e-76	31230	KCNK17	TRUE	reported	lVK4Wl	2	1	TRUE
rs79721525	A	C	A	C	-0.246941	-0.006	0.0333973	0.038	FALSE	FALSE	FALSE	AOwBCQ	6	39373731	0.0682	0.9304	Restless legs syndrome	TRUE	reported	27050	6	39373731	0.0330604	8.05563907790171e-14	30077	KCNK17	TRUE	reported	lVK4Wl	2	1	TRUE
rs9357301	T	C	T	C	0.0798432	-0.0151	0.59633	0.5956	FALSE	FALSE	FALSE	AOwBCQ	6	39244842	0.0255	0.5533	Restless legs syndrome	TRUE	reported	27050	6	39244842	0.0121121	4.33311285211837e-11	30633	KCNK17	TRUE	reported	lVK4Wl	2	1	TRUE
rs9380852	G	A	G	A	0.376944	0.0994	0.0224737	0.0226	FALSE	FALSE	FALSE	AOwBCQ	6	39385519	0.0779	0.2024	Restless legs syndrome	TRUE	reported	27050	6	39385519	0.0400297	4.66766844979403e-21	29726	KCNK17	TRUE	reported	lVK4Wl	2	1	TRUE
rs9462534	A	G	A	G	-0.390903	0.0573	0.0285906	0.0277	FALSE	FALSE	FALSE	AOwBCQ	6	39339161	0.072	0.4265	Restless legs syndrome	TRUE	reported	27050	6	39339161	0.0355616	4.15719120675218e-28	30433	KCNK17	TRUE	reported	lVK4Wl	2	1	TRUE
rs9471011	G	A	G	A	0.315024	-0.1038	0.0272642	0.0297	FALSE	FALSE	FALSE	AOwBCQ	6	39222744	0.0776	0.181	Restless legs syndrome	TRUE	reported	27050	6	39222744	0.0364506	5.50427343312578e-18	29631	KCNK17	TRUE	reported	lVK4Wl	2	1	TRUE
rs9471078	A	G	A	G	0.193878	-0.0891	0.0798326	0.0764	FALSE	FALSE	FALSE	AOwBCQ	6	39342859	0.045	0.048	Restless legs syndrome	TRUE	reported	27050	6	39342859	0.0218987	8.50354471999803e-19	31355	KCNK17	TRUE	reported	lVK4Wl	2	1	TRUE
