## Supplementary material for "Potassium Channel Regulation Dysfunction as a Potential Driving Factor of Membrane Potential Disturbance in Restless Legs Syndrome": leaveoneout_results.csv

exposure	outcome	id.exposure	id.outcome	samplesize	SNP	b	se	p
KCNK17	Restless legs syndrome	lVK4Wl	AOwBCQ	27050	rs10456469	0.00166785441974001	0.0157068037534497	0.915434184674093
KCNK17	Restless legs syndrome	lVK4Wl	AOwBCQ	27050	rs1109772	0.00431015937217568	0.0160965399469549	0.788876896478104
KCNK17	Restless legs syndrome	lVK4Wl	AOwBCQ	27050	rs112668642	0.00353072665133583	0.0160930638048635	0.826342900961226
KCNK17	Restless legs syndrome	lVK4Wl	AOwBCQ	27050	rs112815828	0.00605815921094038	0.0161159080208296	0.706982503784344
KCNK17	Restless legs syndrome	lVK4Wl	AOwBCQ	27050	rs112981822	0.00159024000733068	0.0160501668581317	0.921075272284077
KCNK17	Restless legs syndrome	lVK4Wl	AOwBCQ	27050	rs114215488	0.00306369411784039	0.0161695390526333	0.849721967102216
KCNK17	Restless legs syndrome	lVK4Wl	AOwBCQ	27050	rs114256479	0.00480239019331466	0.0159624200327303	0.763524286777808
KCNK17	Restless legs syndrome	lVK4Wl	AOwBCQ	27050	rs114918679	0.00375078242171086	0.01606284827931	0.815367980672194
KCNK17	Restless legs syndrome	lVK4Wl	AOwBCQ	27050	rs114954776	0.00381093282227972	0.0160643522791649	0.812479014269435
KCNK17	Restless legs syndrome	lVK4Wl	AOwBCQ	27050	rs115243619	0.00177571884977341	0.0158398053279804	0.910740279461695
KCNK17	Restless legs syndrome	lVK4Wl	AOwBCQ	27050	rs115597878	0.00794919557209353	0.0158838942248738	0.616753790986855
KCNK17	Restless legs syndrome	lVK4Wl	AOwBCQ	27050	rs115674743	0.00333970714720108	0.0160908564803653	0.835577927430927
KCNK17	Restless legs syndrome	lVK4Wl	AOwBCQ	27050	rs116605575	0.00685781971590679	0.0149546785813715	0.646540450117567
KCNK17	Restless legs syndrome	lVK4Wl	AOwBCQ	27050	rs11753247	0.0023339553641611	0.01625927162239	0.885858889446814
KCNK17	Restless legs syndrome	lVK4Wl	AOwBCQ	27050	rs11755763	1.34477491769404e-06	0.016194815514127	0.999933745763117
KCNK17	Restless legs syndrome	lVK4Wl	AOwBCQ	27050	rs11757702	0.00361372930275185	0.0161853873190267	0.823324514950896
KCNK17	Restless legs syndrome	lVK4Wl	AOwBCQ	27050	rs1179380	0.00241601020064051	0.0159114639678222	0.8793124626694
KCNK17	Restless legs syndrome	lVK4Wl	AOwBCQ	27050	rs1179381	0.00448206358476767	0.0162333353377327	0.782469382448337
KCNK17	Restless legs syndrome	lVK4Wl	AOwBCQ	27050	rs1182864	0.00582363454445051	0.0164823860275683	0.723845009951948
KCNK17	Restless legs syndrome	lVK4Wl	AOwBCQ	27050	rs12194060	0.000261521564794719	0.0160031900703011	0.986961678838064
KCNK17	Restless legs syndrome	lVK4Wl	AOwBCQ	27050	rs12201955	0.00252671720892259	0.0161697605348788	0.875826601135237
KCNK17	Restless legs syndrome	lVK4Wl	AOwBCQ	27050	rs12211656	0.00256506093300147	0.016238514774527	0.874487098396891
KCNK17	Restless legs syndrome	lVK4Wl	AOwBCQ	27050	rs138406158	0.00110263687755015	0.0158168056433572	0.944422099197269
KCNK17	Restless legs syndrome	lVK4Wl	AOwBCQ	27050	rs139355049	0.00485600227797838	0.0158237987662036	0.758934957445898
KCNK17	Restless legs syndrome	lVK4Wl	AOwBCQ	27050	rs139606215	0.00358462147542887	0.0160503700302684	0.823274203089162
KCNK17	Restless legs syndrome	lVK4Wl	AOwBCQ	27050	rs143641474	0.00423416386066417	0.0161061985470685	0.792635109326188
KCNK17	Restless legs syndrome	lVK4Wl	AOwBCQ	27050	rs144747535	0.0036695927638223	0.016078501416404	0.819467614941638
KCNK17	Restless legs syndrome	lVK4Wl	AOwBCQ	27050	rs145211473	0.0034329509798452	0.0160957137447335	0.831105802959752
KCNK17	Restless legs syndrome	lVK4Wl	AOwBCQ	27050	rs146129155	0.00345330404070716	0.0160745319673211	0.829899263865809
KCNK17	Restless legs syndrome	lVK4Wl	AOwBCQ	27050	rs146796817	0.00449098639099926	0.0158814318810365	0.777343793016036
KCNK17	Restless legs syndrome	lVK4Wl	AOwBCQ	27050	rs148043249	0.00230910819862356	0.0158345535219711	0.884057823115014
KCNK17	Restless legs syndrome	lVK4Wl	AOwBCQ	27050	rs149862050	0.00440299818539699	0.0160008657837099	0.783183716140718
KCNK17	Restless legs syndrome	lVK4Wl	AOwBCQ	27050	rs150757879	0.0034738081298968	0.0160738246979693	0.828897452769137
KCNK17	Restless legs syndrome	lVK4Wl	AOwBCQ	27050	rs1887714	0.00504160549055291	0.0161268121516979	0.754567427251591
KCNK17	Restless legs syndrome	lVK4Wl	AOwBCQ	27050	rs2208790	0.00315676544120733	0.0160964390616625	0.844519558106374
KCNK17	Restless legs syndrome	lVK4Wl	AOwBCQ	27050	rs2395721	0.00248209436839627	0.0165117449743074	0.880509819867358
KCNK17	Restless legs syndrome	lVK4Wl	AOwBCQ	27050	rs2561401	0.00546414382371228	0.0158958352067354	0.731036648821068
KCNK17	Restless legs syndrome	lVK4Wl	AOwBCQ	27050	rs2815065	0.00599805561059424	0.0159052846950312	0.706091219933652
KCNK17	Restless legs syndrome	lVK4Wl	AOwBCQ	27050	rs2815114	0.00332346267446613	0.0160823683934158	0.836281205550193
KCNK17	Restless legs syndrome	lVK4Wl	AOwBCQ	27050	rs2815121	0.00463457788213613	0.015847061108952	0.769937525153223
KCNK17	Restless legs syndrome	lVK4Wl	AOwBCQ	27050	rs2815125	0.0029773384159331	0.0160765752623046	0.853074282647261
KCNK17	Restless legs syndrome	lVK4Wl	AOwBCQ	27050	rs34179517	0.000302925985742863	0.0162976509201776	0.985170497766397
KCNK17	Restless legs syndrome	lVK4Wl	AOwBCQ	27050	rs35854696	0.00158564261685098	0.0159793032346373	0.920954843118006
KCNK17	Restless legs syndrome	lVK4Wl	AOwBCQ	27050	rs4711589	0.00634161034410918	0.0164420574581838	0.699722972049036
KCNK17	Restless legs syndrome	lVK4Wl	AOwBCQ	27050	rs4714225	0.00432369822468811	0.0159314105439759	0.786087582213459
KCNK17	Restless legs syndrome	lVK4Wl	AOwBCQ	27050	rs4714237	0.00220708880603553	0.0174127219701402	0.899137075355296
KCNK17	Restless legs syndrome	lVK4Wl	AOwBCQ	27050	rs55745280	0.00356943383843506	0.0162444704746533	0.826079696577236
KCNK17	Restless legs syndrome	lVK4Wl	AOwBCQ	27050	rs55845530	0.00327618255347847	0.0160959163527691	0.838712026058497
KCNK17	Restless legs syndrome	lVK4Wl	AOwBCQ	27050	rs59712624	0.000876121579685594	0.0159301594508178	0.956140323698453
KCNK17	Restless legs syndrome	lVK4Wl	AOwBCQ	27050	rs60905368	0.00482858331319678	0.0159990632257539	0.762801384433047
KCNK17	Restless legs syndrome	lVK4Wl	AOwBCQ	27050	rs60956482	0.00068784288567867	0.0157817093803943	0.965235355971269
KCNK17	Restless legs syndrome	lVK4Wl	AOwBCQ	27050	rs62402228	0.00373504267542779	0.0160458154454358	0.815937192266742
KCNK17	Restless legs syndrome	lVK4Wl	AOwBCQ	27050	rs6930420	-0.000632656909346385	0.0166935854690196	0.969768844938798
KCNK17	Restless legs syndrome	lVK4Wl	AOwBCQ	27050	rs716952	0.00448515059029326	0.0160369866847989	0.779726557022221
KCNK17	Restless legs syndrome	lVK4Wl	AOwBCQ	27050	rs721755	0.00242215098823059	0.0160655497070153	0.880159702697883
KCNK17	Restless legs syndrome	lVK4Wl	AOwBCQ	27050	rs72850633	0.00323558116891261	0.0160695684239224	0.840426194814935
KCNK17	Restless legs syndrome	lVK4Wl	AOwBCQ	27050	rs72860035	0.00328102160386167	0.016091141964596	0.838429811389242
KCNK17	Restless legs syndrome	lVK4Wl	AOwBCQ	27050	rs72860063	0.00334277076861789	0.0161256263583697	0.835779040368625
KCNK17	Restless legs syndrome	lVK4Wl	AOwBCQ	27050	rs7745119	0.00148160953739695	0.015826561573001	0.925414693722188
KCNK17	Restless legs syndrome	lVK4Wl	AOwBCQ	27050	rs7766783	0.00220465649234791	0.0163036827056014	0.892434418005157
KCNK17	Restless legs syndrome	lVK4Wl	AOwBCQ	27050	rs7774046	0.00411948660857102	0.016298697895776	0.800461847775916
KCNK17	Restless legs syndrome	lVK4Wl	AOwBCQ	27050	rs77985432	0.00228463916824003	0.0161165820352763	0.887271908412288
KCNK17	Restless legs syndrome	lVK4Wl	AOwBCQ	27050	rs79574767	0.00489394072198347	0.0161452083538686	0.761798169113807
KCNK17	Restless legs syndrome	lVK4Wl	AOwBCQ	27050	rs79721525	0.00335346844510829	0.0160898070721598	0.834899544245674
KCNK17	Restless legs syndrome	lVK4Wl	AOwBCQ	27050	rs9357301	0.00378477594099402	0.0160512862908095	0.813593542303556
KCNK17	Restless legs syndrome	lVK4Wl	AOwBCQ	27050	rs9380852	0.00218877244337276	0.0159584869573775	0.890908964731076
KCNK17	Restless legs syndrome	lVK4Wl	AOwBCQ	27050	rs9462534	0.00429381085717808	0.0160546985149231	0.789123582178731
KCNK17	Restless legs syndrome	lVK4Wl	AOwBCQ	27050	rs9471011	0.00450433590670685	0.0159250959875641	0.777295554540545
KCNK17	Restless legs syndrome	lVK4Wl	AOwBCQ	27050	rs9471078	0.00512593314987668	0.0157247275210045	0.744440137919699
KCNK17	Restless legs syndrome	lVK4Wl	AOwBCQ	27050	All	0.00340815035095632	0.0159507251351193	0.830806416528106
