## Supplementary material for "Potassium Channel Regulation Dysfunction as a Potential Driving Factor of Membrane Potential Disturbance in Restless Legs Syndrome": mr_presso_data_head.csv

rsid	beta_exposure	beta_outcome	se_exposure	se_outcome
rs10456469	0.414873	0.1997	0.0514572	0.0972
rs1109772	-0.488789	0.0485	0.0324751	0.0739
rs112668642	0.352886	-0.0122	0.0414662	0.0878
rs112815828	-0.504576	0.0552	0.0225847	0.047
rs112981822	-0.492519	-0.0718	0.0300126	0.0619
rs114215488	-0.489709	-0.0146	0.0282616	0.0609
rs114256479	0.365751	-0.0852	0.0346171	0.0674
rs114918679	0.341744	-0.0512	0.0391266	0.1021
rs114954776	0.313013	-0.0444	0.0406273	0.084
rs115243619	0.462512	0.1628	0.0469527	0.0956
