## Supplementary material for "Potassium Channel Regulation Dysfunction as a Potential Driving Factor of Membrane Potential Disturbance in Restless Legs Syndrome": mr_results.csv

id.exposure	id.outcome	outcome	exposure	method	nsnp	b	se	pval	het_Q	het_Q_pval	pleio_pval	egger_intercept	lo_ci	up_ci	or	or_lci95	or_uci95	mr_presso_global_test_pval
lVK4Wl	AOwBCQ	Restless legs syndrome	KCNK17	MR Egger	69	0.04639782966007	0.035778286005246	0.199143118758043	84.6071497029694	0.0719304294593674	0.184637832776014	-0.0172457307759432	-0.0237276109102121	0.116523270230352	1.04749105108432	0.97655167555521	1.12358365621349	0.0652
lVK4Wl	AOwBCQ	Restless legs syndrome	KCNK17	Weighted median	69	0.0114495376349506	0.0221962690879425	0.605972009999713	84.6071497029694	0.0719304294593674	0.184637832776014	-0.0172457307759432	-0.0320551497774168	0.0549542250473179	1.01151533446563	0.968453170629598	1.05649225268574	0.0652
lVK4Wl	AOwBCQ	Restless legs syndrome	KCNK17	Inverse variance weighted	69	0.00340815035095632	0.0159507251351193	0.830806416528106	84.6071497029694	0.0719304294593674	0.184637832776014	-0.0172457307759432	-0.0278552709138775	0.0346715716157902	1.00341396469888	0.972529109865492	1.03527963773956	0.0652
lVK4Wl	AOwBCQ	Restless legs syndrome	KCNK17	Simple mode	69	0.013552575592285	0.0367191401551001	0.713209284452554	84.6071497029694	0.0719304294593674	0.184637832776014	-0.0172457307759432	-0.0584169391117112	0.0855220902962811	1.01364482802648	0.943256584875765	1.08928562372045	0.0652
lVK4Wl	AOwBCQ	Restless legs syndrome	KCNK17	Weighted mode	69	0.013552575592285	0.0222486593278295	0.54446065978235	84.6071497029694	0.0719304294593674	0.184637832776014	-0.0172457307759432	-0.0300547966902608	0.0571599478748307	1.01364482802648	0.970392357802132	1.05882515368524	0.0652
