## Supplementary material for "Potassium Channel Regulation Dysfunction as a Potential Driving Factor of Membrane Potential Disturbance in Restless Legs Syndrome": harmonised_data.csv

SNP	effect_allele.exposure	other_allele.exposure	effect_allele.outcome	other_allele.outcome	beta.exposure	beta.outcome	eaf.exposure	eaf.outcome	remove	palindromic	ambiguous	id.outcome	chr.outcome	pos.outcome	se.outcome	pval.outcome	outcome	mr_keep.outcome	pval_origin.outcome	samplesize.outcome	chr.exposure	pos.exposure	se.exposure	pval.exposure	samplesize.exposure	exposure	mr_keep.exposure	pval_origin.exposure	id.exposure	action	SNP_index	mr_keep
rs106242	G	A	G	A	0.113745	-0.0037	0.51035	0.5176	FALSE	FALSE	FALSE	AOwBCQ	10	77454655	0.0239	0.8753	Restless legs syndrome	TRUE	reported	27050	10	77454655	0.0118675	9.26403100736398e-22	30757	KCNMA1	TRUE	reported	Tbq5o9	2	1	TRUE
rs10740466	C	T	C	T	0.144683	0.0554	0.0767034	0.0713	FALSE	FALSE	FALSE	AOwBCQ	10	77416520	0.0521	0.2879	Restless legs syndrome	TRUE	reported	27050	10	77416520	0.0223317	9.24485278826535e-11	31086	KCNMA1	TRUE	reported	Tbq5o9	2	1	TRUE
rs11002092	C	G	C	G	0.118158	0.0223	0.119191	0.1163	FALSE	TRUE	FALSE	AOwBCQ	10	77225036	0.0371	0.5483	Restless legs syndrome	TRUE	reported	27050	10	77225036	0.0183419	1.17909826413407e-10	30666	KCNMA1	TRUE	reported	Tbq5o9	2	1	TRUE
rs11002163	C	A	C	A	-0.184312	0.0039	0.0590765	0.0616	FALSE	FALSE	FALSE	AOwBCQ	10	77423847	0.0506	0.938	Restless legs syndrome	TRUE	reported	27050	10	77423847	0.0251964	2.56980399540227e-13	30748	KCNMA1	TRUE	reported	Tbq5o9	2	1	TRUE
rs11002211	G	C	G	C	0.422482	0.004	0.207887	0.2101	FALSE	TRUE	FALSE	AOwBCQ	10	77581924	0.0306	0.8964	Restless legs syndrome	TRUE	reported	27050	10	77581924	0.0142293	1.00230523807791e-193	30419	KCNMA1	TRUE	reported	Tbq5o9	2	1	TRUE
rs11002231	A	G	A	G	0.272845	0.0816	0.0198231	0.0204	FALSE	FALSE	FALSE	AOwBCQ	10	77660313	0.0967	0.3991	Restless legs syndrome	TRUE	reported	27050	10	77660313	0.0426361	1.56188840196212e-10	28041	KCNMA1	TRUE	reported	Tbq5o9	2	1	TRUE
rs111608911	C	T	C	T	-0.398614	0.0813	0.0189612	0.0272	FALSE	FALSE	FALSE	AOwBCQ	10	77533439	0.0827	0.3252	Restless legs syndrome	TRUE	reported	27050	10	77533439	0.0435092	5.10387465387309e-20	28330	KCNMA1	TRUE	reported	Tbq5o9	2	1	TRUE
rs112294447	T	C	T	C	0.356313	0.0416	0.0369881	0.0519	FALSE	FALSE	FALSE	AOwBCQ	10	77526862	0.0632	0.5102	Restless legs syndrome	TRUE	reported	27050	10	77526862	0.0313924	7.39945954312723e-30	25308	KCNMA1	TRUE	reported	Tbq5o9	2	1	TRUE
rs112302377	T	C	T	C	0.171749	0.0658	0.0698356	0.0759	FALSE	FALSE	FALSE	AOwBCQ	10	77450307	0.0481	0.1716	Restless legs syndrome	TRUE	reported	27050	10	77450307	0.0233073	1.72186857498601e-13	28197	KCNMA1	TRUE	reported	Tbq5o9	2	1	TRUE
rs11592934	C	T	C	T	0.298976	0.1237	0.0276615	0.0301	FALSE	FALSE	FALSE	AOwBCQ	10	77188718	0.069	0.07295	Restless legs syndrome	TRUE	reported	27050	10	77188718	0.0362035	1.48115326414855e-16	26222	KCNMA1	TRUE	reported	Tbq5o9	2	1	TRUE
rs11594665	G	A	G	A	-0.211289	-0.0386	0.205062	0.2044	FALSE	FALSE	FALSE	AOwBCQ	10	77464130	0.0293	0.1887	Restless legs syndrome	TRUE	reported	27050	10	77464130	0.0146336	2.95801246655152e-47	31086	KCNMA1	TRUE	reported	Tbq5o9	2	1	TRUE
rs116962321	T	C	T	C	0.486335	0.0544	0.04226	0.0294	FALSE	FALSE	FALSE	AOwBCQ	10	77555224	0.0802	0.4975	Restless legs syndrome	TRUE	reported	27050	10	77555224	0.0292994	7.13345621670219e-62	25649	KCNMA1	TRUE	reported	Tbq5o9	2	1	TRUE
rs117250243	A	G	A	G	0.303272	0.0276	0.0628911	0.0475	FALSE	FALSE	FALSE	AOwBCQ	10	77455815	0.0644	0.6683	Restless legs syndrome	TRUE	reported	27050	10	77455815	0.0243831	1.63342801529615e-35	24999	KCNMA1	TRUE	reported	Tbq5o9	2	1	TRUE
rs117284531	A	G	A	G	0.293968	0.0697	0.0267853	0.0238	FALSE	FALSE	FALSE	AOwBCQ	10	77474206	0.0825	0.3983	Restless legs syndrome	TRUE	reported	27050	10	77474206	0.03678	1.32129563418658e-15	24760	KCNMA1	TRUE	reported	Tbq5o9	2	1	TRUE
rs117530132	G	T	G	T	0.332545	0.0851	0.0142582	0.0124	FALSE	FALSE	FALSE	AOwBCQ	10	77524470	0.1312	0.5166	Restless legs syndrome	TRUE	reported	27050	10	77524470	0.0501251	3.26287172143085e-11	22188	KCNMA1	TRUE	reported	Tbq5o9	2	1	TRUE
rs117863756	A	G	A	G	0.348028	0.1879	0.0157914	0.0166	FALSE	FALSE	FALSE	AOwBCQ	10	77718525	0.1038	0.07039	Restless legs syndrome	TRUE	reported	27050	10	77718525	0.0476509	2.80156046425689e-13	23756	KCNMA1	TRUE	reported	Tbq5o9	2	1	TRUE
rs117886932	G	A	G	A	-0.26546	-2.2250738585072e-308	0.0165755	0.0162	FALSE	FALSE	FALSE	AOwBCQ	10	77738181	0.1174	0.9998	Restless legs syndrome	TRUE	reported	27050	10	77738181	0.046563	1.18970695371585e-08	19705	KCNMA1	TRUE	reported	Tbq5o9	2	1	TRUE
rs118025315	C	T	C	T	0.518218	0.0585	0.0181252	0.0187	FALSE	FALSE	FALSE	AOwBCQ	10	77493400	0.093	0.5295	Restless legs syndrome	TRUE	reported	27050	10	77493400	0.0444007	1.78443198854037e-31	22847	KCNMA1	TRUE	reported	Tbq5o9	2	1	TRUE
rs118097930	T	C	T	C	-0.338988	-0.0216	0.0146569	0.0171	FALSE	FALSE	FALSE	AOwBCQ	10	77615166	0.103	0.8335	Restless legs syndrome	TRUE	reported	27050	10	77615166	0.0494433	7.07131200681302e-12	24988	KCNMA1	TRUE	reported	Tbq5o9	2	1	TRUE
rs11813909	A	G	A	G	-0.269779	-0.0946	0.0405163	0.0431	FALSE	FALSE	FALSE	AOwBCQ	10	77449432	0.0596	0.1125	Restless legs syndrome	TRUE	reported	27050	10	77449432	0.0301008	3.1710274389479e-19	27875	KCNMA1	TRUE	reported	Tbq5o9	2	1	TRUE
rs1371458	G	C	G	C	-0.343637	-0.0033	0.0732905	0.0575	FALSE	TRUE	FALSE	AOwBCQ	10	77495263	0.0537	0.9513	Restless legs syndrome	TRUE	reported	27050	10	77495263	0.0226536	5.63897280334946e-52	30640	KCNMA1	TRUE	reported	Tbq5o9	2	1	TRUE
rs138032851	T	C	T	C	-0.199416	0.0199	0.0287302	0.0165	FALSE	FALSE	FALSE	AOwBCQ	10	77438423	0.105	0.8499	Restless legs syndrome	TRUE	reported	27050	10	77438423	0.0355896	2.10431136143017e-08	19852	KCNMA1	TRUE	reported	Tbq5o9	2	1	TRUE
rs139796843	A	G	A	G	0.414603	0.0735	0.0141124	0.0152	FALSE	FALSE	FALSE	AOwBCQ	10	77494549	0.1229	0.5501	Restless legs syndrome	TRUE	reported	27050	10	77494549	0.0503373	1.77459805015172e-16	20239	KCNMA1	TRUE	reported	Tbq5o9	2	1	TRUE
rs141561858	T	C	T	C	-0.359822	-0.0087	0.0156496	0.0117	FALSE	FALSE	FALSE	AOwBCQ	10	77493370	0.1242	0.9445	Restless legs syndrome	TRUE	reported	27050	10	77493370	0.0478575	5.52840689563093e-14	21593	KCNMA1	TRUE	reported	Tbq5o9	2	1	TRUE
rs142355325	A	G	A	G	0.467902	-0.125	0.0201021	0.0278	FALSE	FALSE	FALSE	AOwBCQ	10	77529658	0.0904	0.1669	Restless legs syndrome	TRUE	reported	27050	10	77529658	0.0422233	1.54454298740142e-28	26401	KCNMA1	TRUE	reported	Tbq5o9	2	1	TRUE
rs145694194	A	G	A	G	0.243791	-0.1	0.0205139	0.0207	FALSE	FALSE	FALSE	AOwBCQ	10	77657315	0.1013	0.3238	Restless legs syndrome	TRUE	reported	27050	10	77657315	0.0419374	6.12900534368735e-09	30234	KCNMA1	TRUE	reported	Tbq5o9	2	1	TRUE
rs146930710	T	C	T	C	-0.3166	-0.1452	0.0149545	0.0117	FALSE	FALSE	FALSE	AOwBCQ	10	77600687	0.1456	0.3188	Restless legs syndrome	TRUE	reported	27050	10	77600687	0.0489653	1.00630585602565e-10	8151	KCNMA1	TRUE	reported	Tbq5o9	2	1	TRUE
rs1473965	A	T	A	T	0.568993	0.0431	0.58338	0.5707	FALSE	TRUE	TRUE	AOwBCQ	10	77577712	0.0244	0.07789	Restless legs syndrome	TRUE	reported	27050	10	77577712	0.0110819	1e-200	31084	KCNMA1	TRUE	reported	Tbq5o9	2	1	FALSE
rs149165109	C	T	C	T	0.248504	0.1626	0.0187186	0.0134	FALSE	FALSE	FALSE	AOwBCQ	10	77352508	0.1066	0.1273	Restless legs syndrome	TRUE	reported	27050	10	77352508	0.043865	1.46848664083928e-08	23372	KCNMA1	TRUE	reported	Tbq5o9	2	1	TRUE
rs149933786	T	C	T	C	0.370734	0.0032	0.0210313	0.0211	FALSE	FALSE	FALSE	AOwBCQ	10	77507547	0.0856	0.9704	Restless legs syndrome	TRUE	reported	27050	10	77507547	0.0413613	3.15355202455071e-19	26115	KCNMA1	TRUE	reported	Tbq5o9	2	1	TRUE
rs150057221	T	C	T	C	0.319024	0.166	0.0203502	0.0205	FALSE	FALSE	FALSE	AOwBCQ	10	77455328	0.0906	0.06702	Restless legs syndrome	TRUE	reported	27050	10	77455328	0.0420671	3.36124369047054e-14	22667	KCNMA1	TRUE	reported	Tbq5o9	2	1	TRUE
rs1515416	A	C	A	C	-0.149356	-0.0135	0.0974145	0.0827	FALSE	FALSE	FALSE	AOwBCQ	10	77605182	0.0508	0.7897	Restless legs syndrome	TRUE	reported	27050	10	77605182	0.0200325	8.93305483733296e-14	27681	KCNMA1	TRUE	reported	Tbq5o9	2	1	TRUE
rs1609790	T	C	T	C	-0.127152	-0.0016	0.169155	0.1592	FALSE	FALSE	FALSE	AOwBCQ	10	77704320	0.0341	0.9637	Restless legs syndrome	TRUE	reported	27050	10	77704320	0.0158399	9.95634644308793e-16	28319	KCNMA1	TRUE	reported	Tbq5o9	2	1	TRUE
rs16913647	C	A	C	A	-0.28083	-0.0312	0.0178826	0.0262	FALSE	FALSE	FALSE	AOwBCQ	10	77432184	0.0899	0.7287	Restless legs syndrome	TRUE	reported	27050	10	77432184	0.0448482	3.80066857491441e-10	21665	KCNMA1	TRUE	reported	Tbq5o9	2	1	TRUE
rs16935116	A	G	A	G	0.310142	0.0914	0.0457877	0.0444	FALSE	FALSE	FALSE	AOwBCQ	10	77591984	0.0572	0.1096	Restless legs syndrome	TRUE	reported	27050	10	77591984	0.028354	7.58577575029182e-28	25325	KCNMA1	TRUE	reported	Tbq5o9	2	1	TRUE
rs17189440	G	A	G	A	-0.091875	0.024	0.274794	0.2706	FALSE	FALSE	FALSE	AOwBCQ	10	77674043	0.0266	0.3679	Restless legs syndrome	TRUE	reported	27050	10	77674043	0.01331	5.0991759757487e-12	31086	KCNMA1	TRUE	reported	Tbq5o9	2	1	TRUE
rs2619648	A	G	A	G	-0.11366	-0.0047	0.725394	0.7215	FALSE	FALSE	FALSE	AOwBCQ	10	77679995	0.0264	0.8571	Restless legs syndrome	TRUE	reported	27050	10	77679995	0.0133009	1.28321669125703e-17	31086	KCNMA1	TRUE	reported	Tbq5o9	2	1	TRUE
rs2619649	C	T	C	T	0.149584	-0.0188	0.276091	0.2849	FALSE	FALSE	FALSE	AOwBCQ	10	77682346	0.029	0.5167	Restless legs syndrome	TRUE	reported	27050	10	77682346	0.0132533	1.53179271589341e-29	31086	KCNMA1	TRUE	reported	Tbq5o9	2	1	TRUE
rs2673418	C	T	C	T	0.138828	-0.0161	0.704442	0.6965	FALSE	FALSE	FALSE	AOwBCQ	10	77580643	0.0265	0.5443	Restless legs syndrome	TRUE	reported	27050	10	77580643	0.0129912	1.17869108834196e-26	31086	KCNMA1	TRUE	reported	Tbq5o9	2	1	TRUE
rs2720009	A	T	A	T	0.131013	-0.0036	0.206891	0.2154	FALSE	TRUE	FALSE	AOwBCQ	10	77612293	0.0287	0.8991	Restless legs syndrome	TRUE	reported	27050	10	77612293	0.0146515	3.82208199742682e-19	30962	KCNMA1	TRUE	reported	Tbq5o9	2	1	TRUE
rs2812417	G	A	G	A	0.15866	-0.0258	0.0650893	0.0765	FALSE	FALSE	FALSE	AOwBCQ	10	77641188	0.0485	0.5947	Restless legs syndrome	TRUE	reported	27050	10	77641188	0.0240901	4.51855944374922e-11	30326	KCNMA1	TRUE	reported	Tbq5o9	2	1	TRUE
rs287179	C	T	C	T	-0.445955	-0.0486	0.76296	0.7558	FALSE	FALSE	FALSE	AOwBCQ	10	77467029	0.0276	0.07819	Restless legs syndrome	TRUE	reported	27050	10	77467029	0.0134826	1e-200	30962	KCNMA1	TRUE	reported	Tbq5o9	2	1	TRUE
rs35418260	C	T	C	T	-0.506589	-0.0358	0.315006	0.3008	FALSE	FALSE	FALSE	AOwBCQ	10	77551470	0.026	0.1689	Restless legs syndrome	TRUE	reported	27050	10	77551470	0.0120824	1e-200	31086	KCNMA1	TRUE	reported	Tbq5o9	2	1	TRUE
rs36024854	C	T	C	T	0.147848	-0.0242	0.0588185	0.0633	FALSE	FALSE	FALSE	AOwBCQ	10	77429048	0.0515	0.6388	Restless legs syndrome	TRUE	reported	27050	10	77429048	0.0252653	4.86866620046862e-09	28075	KCNMA1	TRUE	reported	Tbq5o9	2	1	TRUE
rs42455	G	A	G	A	0.0746921	0.0109	0.580048	0.5814	FALSE	FALSE	FALSE	AOwBCQ	10	77402584	0.0239	0.6481	Restless legs syndrome	TRUE	reported	27050	10	77402584	0.0120426	5.56083488517344e-10	31086	KCNMA1	TRUE	reported	Tbq5o9	2	1	TRUE
rs4980149	C	T	C	T	-0.375707	0.0893	0.0161061	0.014	FALSE	FALSE	FALSE	AOwBCQ	10	77456204	0.1001	0.372	Restless legs syndrome	TRUE	reported	27050	10	77456204	0.0471739	1.66035135145851e-15	26654	KCNMA1	TRUE	reported	Tbq5o9	2	1	TRUE
rs56298432	T	G	T	G	-0.193873	0.0281	0.161727	0.1482	FALSE	FALSE	FALSE	AOwBCQ	10	77600698	0.0364	0.4392	Restless legs syndrome	TRUE	reported	27050	10	77600698	0.0160819	1.81635193117651e-33	29479	KCNMA1	TRUE	reported	Tbq5o9	2	1	TRUE
rs58480979	G	A	G	A	-0.359419	-0.0476	0.253522	0.2695	FALSE	FALSE	FALSE	AOwBCQ	10	77603257	0.0282	0.09124	Restless legs syndrome	TRUE	reported	27050	10	77603257	0.0133427	7.97994687267952e-160	30672	KCNMA1	TRUE	reported	Tbq5o9	2	1	TRUE
rs60061490	C	A	C	A	-0.342994	0.0546	0.0399728	0.038	FALSE	FALSE	FALSE	AOwBCQ	10	77544860	0.0642	0.3946	Restless legs syndrome	TRUE	reported	27050	10	77544860	0.0302448	8.23948372044988e-30	30641	KCNMA1	TRUE	reported	Tbq5o9	2	1	TRUE
rs61854669	C	T	C	T	0.373544	0.053	0.0400291	0.047	FALSE	FALSE	FALSE	AOwBCQ	10	77611742	0.0594	0.3723	Restless legs syndrome	TRUE	reported	27050	10	77611742	0.0301986	3.81680524190081e-35	29234	KCNMA1	TRUE	reported	Tbq5o9	2	1	TRUE
rs61854713	C	T	C	T	0.210384	0.0891	0.0360761	0.0401	FALSE	FALSE	FALSE	AOwBCQ	10	77702151	0.069	0.1966	Restless legs syndrome	TRUE	reported	27050	10	77702151	0.0318672	4.06162665009074e-11	24999	KCNMA1	TRUE	reported	Tbq5o9	2	1	TRUE
rs61856115	G	A	G	A	0.188113	-0.0139	0.0514131	0.0476	FALSE	FALSE	FALSE	AOwBCQ	10	77417230	0.0639	0.8281	Restless legs syndrome	TRUE	reported	27050	10	77417230	0.0269041	2.71019163189084e-12	28921	KCNMA1	TRUE	reported	Tbq5o9	2	1	TRUE
rs61856121	C	T	C	T	0.328008	0.0503	0.012234	0.0122	FALSE	FALSE	FALSE	AOwBCQ	10	77443140	0.1224	0.6808	Restless legs syndrome	TRUE	reported	27050	10	77443140	0.0540715	1.31138436053463e-09	15528	KCNMA1	TRUE	reported	Tbq5o9	2	1	TRUE
rs669069	G	A	G	A	-0.565657	-0.0799	0.967101	0.9605	FALSE	FALSE	FALSE	AOwBCQ	10	77482335	0.0658	0.2246	Restless legs syndrome	TRUE	reported	27050	10	77482335	0.0330257	9.23846887537934e-66	30557	KCNMA1	TRUE	reported	Tbq5o9	2	1	TRUE
rs669312	G	A	G	A	-0.107878	-0.0507	0.83284	0.8374	FALSE	FALSE	FALSE	AOwBCQ	10	77449012	0.0366	0.166	Restless legs syndrome	TRUE	reported	27050	10	77449012	0.0159255	1.25429589230232e-11	26103	KCNMA1	TRUE	reported	Tbq5o9	2	1	TRUE
rs696211	G	A	G	A	-0.422932	-0.0309	0.322372	0.3234	FALSE	FALSE	FALSE	AOwBCQ	10	77469850	0.0253	0.2232	Restless legs syndrome	TRUE	reported	27050	10	77469850	0.0122265	1e-200	31086	KCNMA1	TRUE	reported	Tbq5o9	2	1	TRUE
rs703262	C	A	C	A	-0.35025	0.0035	0.142751	0.1523	FALSE	FALSE	FALSE	AOwBCQ	10	77455129	0.0346	0.9205	Restless legs syndrome	TRUE	reported	27050	10	77455129	0.0167564	5.07107460640519e-97	30757	KCNMA1	TRUE	reported	Tbq5o9	2	1	TRUE
rs7078632	G	A	G	A	-0.40156	-0.0057	0.260655	0.2549	FALSE	FALSE	FALSE	AOwBCQ	10	77509268	0.0273	0.8345	Restless legs syndrome	TRUE	reported	27050	10	77509268	0.0131297	1e-200	30968	KCNMA1	TRUE	reported	Tbq5o9	2	1	TRUE
rs71475648	T	C	T	C	0.17069	-0.0102	0.0388708	0.043	FALSE	FALSE	FALSE	AOwBCQ	10	77317294	0.0626	0.87	Restless legs syndrome	TRUE	reported	27050	10	77317294	0.0307587	2.86978922075056e-08	30602	KCNMA1	TRUE	reported	Tbq5o9	2	1	TRUE
rs71475666	C	T	C	T	-0.428354	-0.0093	0.0578646	0.0606	FALSE	FALSE	FALSE	AOwBCQ	10	77574635	0.0564	0.8686	Restless legs syndrome	TRUE	reported	27050	10	77574635	0.0252344	1.25747685436766e-64	26468	KCNMA1	TRUE	reported	Tbq5o9	2	1	TRUE
rs72813416	C	T	C	T	-0.445048	-0.173	0.0428853	0.0535	FALSE	FALSE	FALSE	AOwBCQ	10	77596736	0.0626	0.005738	Restless legs syndrome	TRUE	reported	27050	10	77596736	0.0291372	1.1360566808309e-52	26162	KCNMA1	TRUE	reported	Tbq5o9	2	1	TRUE
rs74970558	G	T	G	T	-0.445958	0.0527	0.0223204	0.022	FALSE	FALSE	FALSE	AOwBCQ	10	77517205	0.0884	0.5515	Restless legs syndrome	TRUE	reported	27050	10	77517205	0.0401146	1.03466557584244e-28	26926	KCNMA1	TRUE	reported	Tbq5o9	2	1	TRUE
rs75982477	T	C	T	C	-0.355632	-0.0179	0.0423852	0.0391	FALSE	FALSE	FALSE	AOwBCQ	10	77567610	0.0627	0.7749	Restless legs syndrome	TRUE	reported	27050	10	77567610	0.0293901	1.048334793581e-33	28926	KCNMA1	TRUE	reported	Tbq5o9	2	1	TRUE
rs77023896	C	T	C	T	-0.433838	0.1062	0.0244781	0.0316	FALSE	FALSE	FALSE	AOwBCQ	10	77490214	0.0817	0.1934	Restless legs syndrome	TRUE	reported	27050	10	77490214	0.0383422	1.10611428221808e-29	23494	KCNMA1	TRUE	reported	Tbq5o9	2	1	TRUE
rs77298862	A	G	A	G	0.403945	0.0039	0.0615542	0.0485	FALSE	FALSE	FALSE	AOwBCQ	10	77575990	0.0649	0.952	Restless legs syndrome	TRUE	reported	27050	10	77575990	0.0245289	6.23017147429063e-61	26403	KCNMA1	TRUE	reported	Tbq5o9	2	1	TRUE
rs78298010	T	C	T	C	0.482556	-0.0075	0.0568508	0.058	FALSE	FALSE	FALSE	AOwBCQ	10	77503872	0.057	0.8949	Restless legs syndrome	TRUE	reported	27050	10	77503872	0.0253802	1.33106725598038e-80	30642	KCNMA1	TRUE	reported	Tbq5o9	2	1	TRUE
rs78514908	T	C	T	C	-0.336082	0.014	0.0424186	0.0426	FALSE	FALSE	FALSE	AOwBCQ	10	77541734	0.0631	0.824	Restless legs syndrome	TRUE	reported	27050	10	77541734	0.0293952	2.85364536200497e-30	30633	KCNMA1	TRUE	reported	Tbq5o9	2	1	TRUE
rs7912978	A	G	A	G	-0.394251	0.0157	0.0331684	0.0381	FALSE	FALSE	FALSE	AOwBCQ	10	77606673	0.0647	0.8079	Restless legs syndrome	TRUE	reported	27050	10	77606673	0.0330698	9.09075597360189e-33	29139	KCNMA1	TRUE	reported	Tbq5o9	2	1	TRUE
rs79137196	C	T	C	T	-0.290626	-0.2539	0.0171001	0.0115	FALSE	FALSE	FALSE	AOwBCQ	10	77600020	0.1235	0.03987	Restless legs syndrome	TRUE	reported	27050	10	77600020	0.045843	2.30059409107568e-10	17648	KCNMA1	TRUE	reported	Tbq5o9	2	1	TRUE
rs79482821	T	C	T	C	-0.360561	0.157	0.0125413	0.0207	FALSE	FALSE	FALSE	AOwBCQ	10	77665505	0.108	0.1459	Restless legs syndrome	TRUE	reported	27050	10	77665505	0.0533966	1.45211161758775e-11	16064	KCNMA1	TRUE	reported	Tbq5o9	2	1	TRUE
rs816846	T	C	T	C	-0.396891	-0.0061	0.18244	0.1598	FALSE	FALSE	FALSE	AOwBCQ	10	77519557	0.0324	0.8518	Restless legs syndrome	TRUE	reported	27050	10	77519557	0.0150443	2.22843514927037e-153	31086	KCNMA1	TRUE	reported	Tbq5o9	2	1	TRUE
