## Supplementary material for "Potassium Channel Regulation Dysfunction as a Potential Driving Factor of Membrane Potential Disturbance in Restless Legs Syndrome": leaveoneout_results.csv

exposure	outcome	id.exposure	id.outcome	samplesize	SNP	b	se	p
KCNMA1	Restless legs syndrome	Tbq5o9	AOwBCQ	27050	rs106242	0.0614059307215848	0.0181881745513148	0.000735089300797501
KCNMA1	Restless legs syndrome	Tbq5o9	AOwBCQ	27050	rs10740466	0.0598893868779959	0.0181434002708611	0.000963783135089408
KCNMA1	Restless legs syndrome	Tbq5o9	AOwBCQ	27050	rs11002092	0.0602795149565512	0.0181506654378002	0.000896750883523891
KCNMA1	Restless legs syndrome	Tbq5o9	AOwBCQ	27050	rs11002163	0.0610655441137733	0.0181600151281021	0.00077201725883439
KCNMA1	Restless legs syndrome	Tbq5o9	AOwBCQ	27050	rs11002211	0.0641285784207157	0.0187155889651314	0.0006114603362087
KCNMA1	Restless legs syndrome	Tbq5o9	AOwBCQ	27050	rs11002231	0.0600825962104853	0.0181441449137157	0.000928290450193935
KCNMA1	Restless legs syndrome	Tbq5o9	AOwBCQ	27050	rs111608911	0.0627417938424872	0.0181899268062147	0.000562124382516708
KCNMA1	Restless legs syndrome	Tbq5o9	AOwBCQ	27050	rs112294447	0.0601162396245069	0.018215720282889	0.000966023495323812
KCNMA1	Restless legs syndrome	Tbq5o9	AOwBCQ	27050	rs112302377	0.0593519339228897	0.0181584630835042	0.00108098194911755
KCNMA1	Restless legs syndrome	Tbq5o9	AOwBCQ	27050	rs11592934	0.0585174569345584	0.018176527341998	0.0012846051718379
KCNMA1	Restless legs syndrome	Tbq5o9	AOwBCQ	27050	rs11594665	0.0585883501633099	0.0182771251241983	0.00134801760830045
KCNMA1	Restless legs syndrome	Tbq5o9	AOwBCQ	27050	rs116962321	0.0600821852197162	0.0182308099881443	0.000981977887813781
KCNMA1	Restless legs syndrome	Tbq5o9	AOwBCQ	27050	rs117250243	0.060485072963122	0.0181867501211874	0.000881724805667273
KCNMA1	Restless legs syndrome	Tbq5o9	AOwBCQ	27050	rs117284531	0.0599688691043422	0.018158304686938	0.000958069958364249
KCNMA1	Restless legs syndrome	Tbq5o9	AOwBCQ	27050	rs117530132	0.0602946948271226	0.0181395568199702	0.000887571080252559
KCNMA1	Restless legs syndrome	Tbq5o9	AOwBCQ	27050	rs117863756	0.058931970225127	0.0181539505547732	0.00116942704208667
KCNMA1	Restless legs syndrome	Tbq5o9	AOwBCQ	27050	rs117886932	0.0608094122960311	0.0181356438958204	0.000799311783837929
KCNMA1	Restless legs syndrome	Tbq5o9	AOwBCQ	27050	rs118025315	0.0601698658821779	0.0182134973619357	0.000954564804412556
KCNMA1	Restless legs syndrome	Tbq5o9	AOwBCQ	27050	rs118097930	0.0606965759357441	0.0181527238694662	0.000826803566076732
KCNMA1	Restless legs syndrome	Tbq5o9	AOwBCQ	27050	rs11813909	0.0587434460362893	0.0181816771838408	0.00123394807361854
KCNMA1	Restless legs syndrome	Tbq5o9	AOwBCQ	27050	rs1371458	0.0614038284960703	0.0182434788735803	0.000763231264494002
KCNMA1	Restless legs syndrome	Tbq5o9	AOwBCQ	27050	rs138032851	0.0608976366188469	0.0181311544048489	0.000783017749492437
KCNMA1	Restless legs syndrome	Tbq5o9	AOwBCQ	27050	rs139796843	0.0602700928945421	0.0181543656364328	0.000900601027381858
KCNMA1	Restless legs syndrome	Tbq5o9	AOwBCQ	27050	rs141561858	0.0608082744542085	0.0181454355107605	0.000804735227386609
KCNMA1	Restless legs syndrome	Tbq5o9	AOwBCQ	27050	rs142355325	0.0636169116372488	0.018200642130423	0.000473508989358413
KCNMA1	Restless legs syndrome	Tbq5o9	AOwBCQ	27050	rs145694194	0.0616045545055403	0.0181376693021449	0.000682540974776623
KCNMA1	Restless legs syndrome	Tbq5o9	AOwBCQ	27050	rs146930710	0.0600885958719505	0.0181344969587724	0.000921371935898193
KCNMA1	Restless legs syndrome	Tbq5o9	AOwBCQ	27050	rs149165109	0.0596462066756014	0.0181366030349978	0.00100644141957862
KCNMA1	Restless legs syndrome	Tbq5o9	AOwBCQ	27050	rs149933786	0.0610300506326346	0.0181764758111832	0.000786111045676972
KCNMA1	Restless legs syndrome	Tbq5o9	AOwBCQ	27050	rs150057221	0.0588284138740229	0.0181574137469066	0.00119566797462568
KCNMA1	Restless legs syndrome	Tbq5o9	AOwBCQ	27050	rs1515416	0.060622843794892	0.0181461846795337	0.000835362150676628
KCNMA1	Restless legs syndrome	Tbq5o9	AOwBCQ	27050	rs1609790	0.0609280358711801	0.0181619196343886	0.000794472374705008
KCNMA1	Restless legs syndrome	Tbq5o9	AOwBCQ	27050	rs16913647	0.0605453467068687	0.0181495140775223	0.000850172930195537
KCNMA1	Restless legs syndrome	Tbq5o9	AOwBCQ	27050	rs16935116	0.0584265258511893	0.0182085115842405	0.00133314263037289
KCNMA1	Restless legs syndrome	Tbq5o9	AOwBCQ	27050	rs17189440	0.0619733326357511	0.0181560090577702	0.000641627397894292
KCNMA1	Restless legs syndrome	Tbq5o9	AOwBCQ	27050	rs2619648	0.0608258503436376	0.018175809366428	0.000818304898515322
KCNMA1	Restless legs syndrome	Tbq5o9	AOwBCQ	27050	rs2619649	0.0623499640349734	0.0182000864480317	0.000612978194403483
KCNMA1	Restless legs syndrome	Tbq5o9	AOwBCQ	27050	rs2673418	0.0623139447227257	0.0182026168125572	0.000618541732455256
KCNMA1	Restless legs syndrome	Tbq5o9	AOwBCQ	27050	rs2720009	0.0613148731798115	0.018182726951967	0.000745839575161794
KCNMA1	Restless legs syndrome	Tbq5o9	AOwBCQ	27050	rs2812417	0.0614948109848842	0.0181523351520481	0.000704792547687042
KCNMA1	Restless legs syndrome	Tbq5o9	AOwBCQ	27050	rs287179	0.0561812641872802	0.0189508791094294	0.0030310333782343
KCNMA1	Restless legs syndrome	Tbq5o9	AOwBCQ	27050	rs35418260	0.0592887873907321	0.0193676926499478	0.00220436326354188
KCNMA1	Restless legs syndrome	Tbq5o9	AOwBCQ	27050	rs36024854	0.061316204659895	0.0181449826695415	0.000726872026216893
KCNMA1	Restless legs syndrome	Tbq5o9	AOwBCQ	27050	rs42455	0.0604331351586761	0.0181495400098393	0.000869290774546242
KCNMA1	Restless legs syndrome	Tbq5o9	AOwBCQ	27050	rs4980149	0.0620939798031621	0.018162469178525	0.000628962826397136
KCNMA1	Restless legs syndrome	Tbq5o9	AOwBCQ	27050	rs56298432	0.0626408782840225	0.0182054016231724	0.000580028582790819
KCNMA1	Restless legs syndrome	Tbq5o9	AOwBCQ	27050	rs58480979	0.0566658691722789	0.0186239050948894	0.00234511422783093
KCNMA1	Restless legs syndrome	Tbq5o9	AOwBCQ	27050	rs60061490	0.0627877007998894	0.0182059296584971	0.00056318775926418
KCNMA1	Restless legs syndrome	Tbq5o9	AOwBCQ	27050	rs61854669	0.0596393639883367	0.0182392208957905	0.0010760770716604
KCNMA1	Restless legs syndrome	Tbq5o9	AOwBCQ	27050	rs61854713	0.0595964555885143	0.018148134726811	0.00102385327284822
KCNMA1	Restless legs syndrome	Tbq5o9	AOwBCQ	27050	rs61856115	0.0610914322867101	0.0181462512459071	0.000760969882506185
KCNMA1	Restless legs syndrome	Tbq5o9	AOwBCQ	27050	rs61856121	0.06048835882807	0.0181418162177976	0.000855465618342659
KCNMA1	Restless legs syndrome	Tbq5o9	AOwBCQ	27050	rs669069	0.0587042642048713	0.0183443494911317	0.0013736662571334
KCNMA1	Restless legs syndrome	Tbq5o9	AOwBCQ	27050	rs669312	0.0595365105672281	0.0181463149793567	0.0010347105175494
KCNMA1	Restless legs syndrome	Tbq5o9	AOwBCQ	27050	rs696211	0.0594592415872439	0.019013713724967	0.00176493845886201
KCNMA1	Restless legs syndrome	Tbq5o9	AOwBCQ	27050	rs703262	0.0631689676852238	0.0184331740116441	0.000610474379179347
KCNMA1	Restless legs syndrome	Tbq5o9	AOwBCQ	27050	rs7078632	0.0642643506871428	0.0188005242733638	0.000630318568632023
KCNMA1	Restless legs syndrome	Tbq5o9	AOwBCQ	27050	rs71475648	0.0610021241688047	0.0181425728425938	0.000772752452307229
KCNMA1	Restless legs syndrome	Tbq5o9	AOwBCQ	27050	rs71475666	0.0614601812960356	0.0182944930112053	0.000780862460423496
KCNMA1	Restless legs syndrome	Tbq5o9	AOwBCQ	27050	rs72813416	0.0551717509390365	0.0182726747459107	0.00253310813451222
KCNMA1	Restless legs syndrome	Tbq5o9	AOwBCQ	27050	rs74970558	0.0622147153437554	0.0181966030876983	0.000628450068210975
KCNMA1	Restless legs syndrome	Tbq5o9	AOwBCQ	27050	rs75982477	0.0608180842928709	0.0182168858384513	0.000842152070492137
KCNMA1	Restless legs syndrome	Tbq5o9	AOwBCQ	27050	rs77023896	0.0635622660359385	0.0182048867161829	0.00048032594059405
KCNMA1	Restless legs syndrome	Tbq5o9	AOwBCQ	27050	rs77298862	0.0613650871297089	0.0182367726760525	0.00076568807102713
KCNMA1	Restless legs syndrome	Tbq5o9	AOwBCQ	27050	rs78298010	0.062544971756822	0.0183374692317884	0.000647786508805911
KCNMA1	Restless legs syndrome	Tbq5o9	AOwBCQ	27050	rs78514908	0.0616697770610719	0.0182054016021841	0.000705471367291087
KCNMA1	Restless legs syndrome	Tbq5o9	AOwBCQ	27050	rs7912978	0.0619481062603905	0.0182318965230802	0.000679332180635355
KCNMA1	Restless legs syndrome	Tbq5o9	AOwBCQ	27050	rs79137196	0.0592264736059824	0.0181369113601922	0.00109262718679008
KCNMA1	Restless legs syndrome	Tbq5o9	AOwBCQ	27050	rs79482821	0.0625297213657416	0.0181536634542913	0.000572183368646216
KCNMA1	Restless legs syndrome	Tbq5o9	AOwBCQ	27050	rs816846	0.0630569202298819	0.0185840210160821	0.000691134848762594
KCNMA1	Restless legs syndrome	Tbq5o9	AOwBCQ	27050	All	0.0607073256239511	0.018120414467112	0.000807481935489098
