## Supplementary material for "Potassium Channel Regulation Dysfunction as a Potential Driving Factor of Membrane Potential Disturbance in Restless Legs Syndrome": mr_presso_data_head.csv

rsid	beta_exposure	beta_outcome	se_exposure	se_outcome
rs106242	0.113745	-0.0037	0.0118675	0.0239
rs10740466	0.144683	0.0554	0.0223317	0.0521
rs11002092	0.118158	0.0223	0.0183419	0.0371
rs11002163	-0.184312	0.0039	0.0251964	0.0506
rs11002211	0.422482	0.004	0.0142293	0.0306
rs11002231	0.272845	0.0816	0.0426361	0.0967
rs111608911	-0.398614	0.0813	0.0435092	0.0827
rs112294447	0.356313	0.0416	0.0313924	0.0632
rs112302377	0.171749	0.0658	0.0233073	0.0481
rs11592934	0.298976	0.1237	0.0362035	0.069
