## Supplementary material for "Potassium Channel Regulation Dysfunction as a Potential Driving Factor of Membrane Potential Disturbance in Restless Legs Syndrome": mr_results.csv

id.exposure	id.outcome	outcome	exposure	method	nsnp	b	se	pval	het_Q	het_Q_pval	pleio_pval	egger_intercept	lo_ci	up_ci	or	or_lci95	or_uci95	mr_presso_global_test_pval
Tbq5o9	AOwBCQ	Restless legs syndrome	KCNMA1	MR Egger	70	0.0742778511098238	0.0379309014801269	0.0543055899341174	56.0750939091037	0.848779748202333	0.685106930852536	-0.00461474981150792	-6.67157912248861e-05	0.148622418010872	1.07710603903145	0.999933286434224	1.16023482272019	0.8952
Tbq5o9	AOwBCQ	Restless legs syndrome	KCNMA1	Weighted median	70	0.0683218868856282	0.0268539147270025	0.010952651774434	56.0750939091037	0.848779748202333	0.685106930852536	-0.00461474981150792	0.0156882140207033	0.120955559750553	1.07070990049125	1.01581192011288	1.12857475710917	0.8952
Tbq5o9	AOwBCQ	Restless legs syndrome	KCNMA1	Inverse variance weighted	70	0.0607073256239511	0.018120414467112	0.000807481935489098	56.0750939091037	0.848779748202333	0.685106930852536	-0.00461474981150792	0.0251913132684116	0.0962233379794906	1.06258787642929	1.02551129567614	1.10100493275413	0.8952
Tbq5o9	AOwBCQ	Restless legs syndrome	KCNMA1	Simple mode	70	0.0280351059770657	0.0465033427756529	0.548576796076525	56.0750939091037	0.848779748202333	0.685106930852536	-0.00461474981150792	-0.0631114458632139	0.119181657817345	1.02843178789046	0.938838838153906	1.12657455077522	0.8952
Tbq5o9	AOwBCQ	Restless legs syndrome	KCNMA1	Weighted mode	70	0.0546179670949238	0.0247528119795754	0.030677393354544	56.0750939091037	0.848779748202333	0.685106930852536	-0.00461474981150792	0.00610245561495607	0.103133478574892	1.05613705848592	1.00612111353095	1.10863937880474	0.8952
