## Supplementary material for "Potassium Channel Regulation Dysfunction as a Potential Driving Factor of Membrane Potential Disturbance in Restless Legs Syndrome": harmonised_data.csv

SNP	effect_allele.exposure	other_allele.exposure	effect_allele.outcome	other_allele.outcome	beta.exposure	beta.outcome	eaf.exposure	eaf.outcome	remove	palindromic	ambiguous	id.outcome	chr.outcome	pos.outcome	se.outcome	pval.outcome	outcome	mr_keep.outcome	pval_origin.outcome	samplesize.outcome	chr.exposure	pos.exposure	se.exposure	pval.exposure	samplesize.exposure	exposure	mr_keep.exposure	pval_origin.exposure	id.exposure	action	SNP_index	mr_keep
rs179409	C	G	C	G	0.0708076	0.0455	0.35774	0.3561	FALSE	TRUE	FALSE	AOwBCQ	11	2506076	0.0258	0.07718	Restless legs syndrome	TRUE	reported	27050	11	2506076	0.0124024	1.13639679446566e-08	30803	KCNQ1	TRUE	reported	ZQYdOp	2	1	TRUE
rs34847331	T	C	T	C	-0.114385	-0.024	0.561696	0.5732	FALSE	FALSE	FALSE	AOwBCQ	11	2479929	0.0247	0.3325	Restless legs syndrome	TRUE	reported	27050	11	2479929	0.0119565	1.10484155387129e-21	31080	KCNQ1	TRUE	reported	ZQYdOp	2	1	TRUE
rs7948689	T	C	T	C	0.0986077	0.0281	0.194304	0.1733	FALSE	FALSE	FALSE	AOwBCQ	11	2459234	0.0357	0.4322	Restless legs syndrome	TRUE	reported	27050	11	2459234	0.0150195	5.19636920059404e-11	28694	KCNQ1	TRUE	reported	ZQYdOp	2	1	TRUE
