## Supplementary material for "Potassium Channel Regulation Dysfunction as a Potential Driving Factor of Membrane Potential Disturbance in Restless Legs Syndrome": leaveoneout_results.csv

exposure	outcome	id.exposure	id.outcome	samplesize	SNP	b	se	p
KCNQ1	Restless legs syndrome	ZQYdOp	AOwBCQ	27050	rs179409	0.229536985100049	0.185455016652549	0.215828697257488
KCNQ1	Restless legs syndrome	ZQYdOp	AOwBCQ	27050	rs34847331	0.462631413388766	0.256820185215113	0.0716425964943093
KCNQ1	Restless legs syndrome	ZQYdOp	AOwBCQ	27050	rs7948689	0.32230583988175	0.189809790407999	0.0894989961720454
KCNQ1	Restless legs syndrome	ZQYdOp	AOwBCQ	27050	All	0.314524213893452	0.165278234796622	0.057040755966963
