## Supplementary material for "Potassium Channel Regulation Dysfunction as a Potential Driving Factor of Membrane Potential Disturbance in Restless Legs Syndrome": mr_results.csv

id.exposure	id.outcome	outcome	exposure	method	nsnp	b	se	pval	het_Q	het_Q_pval	pleio_pval	egger_intercept	lo_ci	up_ci	or	or_lci95	or_uci95	mr_presso_global_test_pval
ZQYdOp	AOwBCQ	Restless legs syndrome	KCNQ1	MR Egger	3	-0.50115737755076	0.815235932073044	0.64910370047728	0.00843010958510068	0.926844526989565	0.493146717561228	0.0804342967521632	-2.09901980441393	1.09670504931241	0.605829080817381	0.122576518349718	2.99428373480863	NA
ZQYdOp	AOwBCQ	Restless legs syndrome	KCNQ1	Weighted median	3	0.247453318144742	0.181175960471478	0.171996216245868	0.00843010958510068	0.926844526989565	0.493146717561228	0.0804342967521632	-0.107651564379355	0.602558200668839	1.28075957275519	0.897940416354742	1.82678611334053	NA
ZQYdOp	AOwBCQ	Restless legs syndrome	KCNQ1	Inverse variance weighted	3	0.314524213893452	0.165278234796622	0.057040755966963	0.00843010958510068	0.926844526989565	0.493146717561228	0.0804342967521632	-0.00942112630792713	0.63846955409483	1.36960751568434	0.99062311346403	1.89358063780644	NA
ZQYdOp	AOwBCQ	Restless legs syndrome	KCNQ1	Simple mode	3	0.247892503000279	0.240532068060284	0.411050509013891	0.00843010958510068	0.926844526989565	0.493146717561228	0.0804342967521632	-0.223550350397877	0.719335356398435	1.2813221864998	0.799674626918289	2.05306819842916	NA
ZQYdOp	AOwBCQ	Restless legs syndrome	KCNQ1	Weighted mode	3	0.226387833419206	0.208958044245798	0.391857515918303	0.00843010958510068	0.926844526989565	0.493146717561228	0.0804342967521632	-0.183169933302559	0.63594560014097	1.25406193810502	0.832626652717499	1.8888073537772	NA
