## Supplementary material for "Potassium Channel Regulation Dysfunction as a Potential Driving Factor of Membrane Potential Disturbance in Restless Legs Syndrome": harmonised_data.csv

SNP	effect_allele.exposure	other_allele.exposure	effect_allele.outcome	other_allele.outcome	beta.exposure	beta.outcome	eaf.exposure	eaf.outcome	remove	palindromic	ambiguous	id.outcome	chr.outcome	pos.outcome	se.outcome	pval.outcome	outcome	mr_keep.outcome	pval_origin.outcome	samplesize.outcome	chr.exposure	pos.exposure	se.exposure	pval.exposure	samplesize.exposure	exposure	mr_keep.exposure	pval_origin.exposure	id.exposure	action	SNP_index	mr_keep
rs1043208	G	T	G	T	0.280857	0.0291	0.124507	0.1339	FALSE	FALSE	FALSE	AOwBCQ	13	50018436	0.0347	0.4016	Restless legs syndrome	TRUE	reported	27050	13	50018436	0.0178713	1.18631494061161e-55	30859	KCNRG	TRUE	reported	a1BGp9	2	1	TRUE
rs117183607	T	C	T	C	0.267929	0.0928	0.0356086	0.035	FALSE	FALSE	FALSE	AOwBCQ	13	49977869	0.0667	0.164	Restless legs syndrome	TRUE	reported	27050	13	49977869	0.0320381	6.12491406847482e-17	25537	KCNRG	TRUE	reported	a1BGp9	2	1	TRUE
rs1323450	T	C	T	C	-0.083057	0.0123	0.462274	0.4781	FALSE	FALSE	FALSE	AOwBCQ	13	50028146	0.0238	0.6035	Restless legs syndrome	TRUE	reported	27050	13	50028146	0.011917	3.17833741214622e-12	30744	KCNRG	TRUE	reported	a1BGp9	2	1	TRUE
rs139367285	G	C	G	C	-0.185229	-0.0468	0.0443528	0.03	FALSE	TRUE	FALSE	AOwBCQ	13	49970228	0.0717	0.5141	Restless legs syndrome	TRUE	reported	27050	13	49970228	0.0288671	1.39171401261857e-10	30406	KCNRG	TRUE	reported	a1BGp9	2	1	TRUE
rs2242482	T	C	T	C	-0.0756049	-0.0161	0.258785	0.2574	FALSE	FALSE	FALSE	AOwBCQ	13	50081743	0.0269	0.5511	Restless legs syndrome	TRUE	reported	27050	13	50081743	0.0135746	2.55317157093053e-08	30772	KCNRG	TRUE	reported	a1BGp9	2	1	TRUE
rs2472395	T	A	T	A	0.167182	-0.0359	0.0693957	0.0614	FALSE	TRUE	FALSE	AOwBCQ	13	50028793	0.0495	0.4686	Restless legs syndrome	TRUE	reported	27050	13	50028793	0.0233782	8.61390345772428e-13	30743	KCNRG	TRUE	reported	a1BGp9	2	1	TRUE
rs28438979	A	G	A	G	0.202027	0.0624	0.0948035	0.0219	FALSE	FALSE	FALSE	AOwBCQ	13	50035103	0.0925	0.5	Restless legs syndrome	TRUE	reported	27050	13	50035103	0.0202458	1.8910368853645e-23	21567	KCNRG	TRUE	reported	a1BGp9	2	1	TRUE
rs4942899	C	T	C	T	-0.0760578	-0.0089	0.263862	0.2654	FALSE	FALSE	FALSE	AOwBCQ	13	49933808	0.027	0.7409	Restless legs syndrome	TRUE	reported	27050	13	49933808	0.0134893	1.71439148107088e-08	30851	KCNRG	TRUE	reported	a1BGp9	2	1	TRUE
rs61960458	T	G	T	G	0.285434	0.0011	0.0410901	0.0373	FALSE	FALSE	FALSE	AOwBCQ	13	49960616	0.0636	0.9856	Restless legs syndrome	TRUE	reported	27050	13	49960616	0.0298874	1.29449387536629e-21	30412	KCNRG	TRUE	reported	a1BGp9	2	1	TRUE
rs73196708	T	C	T	C	0.17773	0.0592	0.0444064	0.0385	FALSE	FALSE	FALSE	AOwBCQ	13	49931478	0.0619	0.3388	Restless legs syndrome	TRUE	reported	27050	13	49931478	0.0288537	7.29289565791723e-10	30530	KCNRG	TRUE	reported	a1BGp9	2	1	TRUE
rs7325091	G	A	G	A	0.248741	0.0356	0.127034	0.1442	FALSE	FALSE	FALSE	AOwBCQ	13	50119633	0.0336	0.2892	Restless legs syndrome	TRUE	reported	27050	13	50119633	0.0177495	1.27997061670518e-44	30743	KCNRG	TRUE	reported	a1BGp9	2	1	TRUE
