## Supplementary material for "Potassium Channel Regulation Dysfunction as a Potential Driving Factor of Membrane Potential Disturbance in Restless Legs Syndrome": leaveoneout_results.csv

exposure	outcome	id.exposure	id.outcome	samplesize	SNP	b	se	p
KCNRG	Restless legs syndrome	a1BGp9	AOwBCQ	27050	rs1043208	0.118338879789526	0.0815979160698882	0.146983685379208
KCNRG	Restless legs syndrome	a1BGp9	AOwBCQ	27050	rs117183607	0.0950678385912265	0.0707876677465909	0.179271970151789
KCNRG	Restless legs syndrome	a1BGp9	AOwBCQ	27050	rs1323450	0.129541339141248	0.0700961307069206	0.0645947286538462
KCNRG	Restless legs syndrome	a1BGp9	AOwBCQ	27050	rs139367285	0.109434527033837	0.0691669803622058	0.113608768364532
KCNRG	Restless legs syndrome	a1BGp9	AOwBCQ	27050	rs2242482	0.1100994312277	0.0693706389444899	0.112485786453392
KCNRG	Restless legs syndrome	a1BGp9	AOwBCQ	27050	rs2472395	0.132213778546455	0.0699636136206735	0.0587913275870066
KCNRG	Restless legs syndrome	a1BGp9	AOwBCQ	27050	rs28438979	0.109456009578247	0.0688541465471589	0.111907118195292
KCNRG	Restless legs syndrome	a1BGp9	AOwBCQ	27050	rs4942899	0.113745686864529	0.0693766180344908	0.101101007602798
KCNRG	Restless legs syndrome	a1BGp9	AOwBCQ	27050	rs61960458	0.125196790678372	0.0715090386270942	0.0799833405565934
KCNRG	Restless legs syndrome	a1BGp9	AOwBCQ	27050	rs73196708	0.105154373203632	0.0694282329929817	0.129879675916013
KCNRG	Restless legs syndrome	a1BGp9	AOwBCQ	27050	rs7325091	0.10390125828461	0.0788364112216001	0.187525439148533
KCNRG	Restless legs syndrome	a1BGp9	AOwBCQ	27050	All	0.113866005567204	0.0680885415175032	0.094460728979165
