## Supplementary material for "Potassium Channel Regulation Dysfunction as a Potential Driving Factor of Membrane Potential Disturbance in Restless Legs Syndrome": mr_presso_data_head.csv

rsid	beta_exposure	beta_outcome	se_exposure	se_outcome
rs1043208	0.280857	0.0291	0.0178713	0.0347
rs117183607	0.267929	0.0928	0.0320381	0.0667
rs1323450	-0.083057	0.0123	0.011917	0.0238
rs139367285	-0.185229	-0.0468	0.0288671	0.0717
rs2242482	-0.0756049	-0.0161	0.0135746	0.0269
rs2472395	0.167182	-0.0359	0.0233782	0.0495
rs28438979	0.202027	0.0624	0.0202458	0.0925
rs4942899	-0.0760578	-0.0089	0.0134893	0.027
rs61960458	0.285434	0.0011	0.0298874	0.0636
rs73196708	0.17773	0.0592	0.0288537	0.0619
