## Supplementary material for "Potassium Channel Regulation Dysfunction as a Potential Driving Factor of Membrane Potential Disturbance in Restless Legs Syndrome": mr_results.csv

id.exposure	id.outcome	outcome	exposure	method	nsnp	b	se	pval	het_Q	het_Q_pval	pleio_pval	egger_intercept	lo_ci	up_ci	or	or_lci95	or_uci95	mr_presso_global_test_pval
a1BGp9	AOwBCQ	Restless legs syndrome	KCNRG	MR Egger	11	0.167506581234436	0.135759019702022	0.2485066960035	3.8123881488801	0.923320940977764	0.658701719086059	-0.010385616130834	-0.098581097381527	0.4335942598504	1.18235307150207	0.906122205496295	1.54279276813958	0.957
a1BGp9	AOwBCQ	Restless legs syndrome	KCNRG	Weighted median	11	0.114918271508624	0.0851393788248365	0.177090930853797	3.8123881488801	0.923320940977764	0.658701719086059	-0.010385616130834	-0.0519549109880559	0.281791454005303	1.12178175229507	0.949371672108522	1.32550226297289	0.957
a1BGp9	AOwBCQ	Restless legs syndrome	KCNRG	Inverse variance weighted	11	0.113866005567204	0.0680885415175032	0.094460728979165	3.8123881488801	0.923320940977764	0.658701719086059	-0.010385616130834	-0.0195875358071018	0.247319546941511	1.1206019603997	0.980603053551873	1.28058825546501	0.957
a1BGp9	AOwBCQ	Restless legs syndrome	KCNRG	Simple mode	11	0.218469753992945	0.127997491935982	0.118660533525718	3.8123881488801	0.923320940977764	0.658701719086059	-0.010385616130834	-0.0324053302015785	0.469344838187469	1.24417138484158	0.968114096659524	1.59894628143507	0.957
a1BGp9	AOwBCQ	Restless legs syndrome	KCNRG	Weighted mode	11	0.122913110946336	0.100864790020058	0.250966073577518	3.8123881488801	0.923320940977764	0.658701719086059	-0.010385616130834	-0.0747818774929771	0.32060809938565	1.13078616373915	0.927945870135094	1.37796544955553	0.957
