## Supplementary material for "Potassium Channel Regulation Dysfunction as a Potential Driving Factor of Membrane Potential Disturbance in Restless Legs Syndrome": all_mr_presso_results.csv

exposure	outcome	global_test_pval	snp_count_used	outlier_count	formatted_global_pval	significance
KCNA3	Restless legs syndrome	0.7388	8	0	0.739	Non-significant
KCNA6	Restless legs syndrome	0.1214	9	0	0.121	Non-significant
KCNAB1	Restless legs syndrome	0.809	14	0	0.809	Non-significant
KCNAB2	Restless legs syndrome	0.6422	28	0	0.642	Non-significant
KCNAB3	Restless legs syndrome	0.2878	10	0	0.288	Non-significant
KCNB1	Restless legs syndrome	1	12	0	1.000	Non-significant
KCNC3	Restless legs syndrome	0.567	8	0	0.567	Non-significant
KCNE1	Restless legs syndrome	0.7598	25	0	0.760	Non-significant
KCNE3	Restless legs syndrome	0.3672	15	0	0.367	Non-significant
KCNG2	Restless legs syndrome	0.709	6	0	0.709	Non-significant
KCNH2	Restless legs syndrome	0.8204	23	0	0.820	Non-significant
KCNH3	Restless legs syndrome	0.905	7	0	0.905	Non-significant
KCNH8	Restless legs syndrome	0.8216	8	0	0.822	Non-significant
KCNJ10	Restless legs syndrome	0.5004	11	0	0.500	Non-significant
KCNJ11	Restless legs syndrome	0.8496	4	0	0.850	Non-significant
KCNJ15	Restless legs syndrome	0.6638	71	0	0.664	Non-significant
KCNJ2	Restless legs syndrome	0.4932	13	0	0.493	Non-significant
KCNJ5-AS1	Restless legs syndrome	0.7176	8	0	0.718	Non-significant
KCNK13	Restless legs syndrome	0.136	23	0	0.136	Non-significant
KCNK17	Restless legs syndrome	0.0504	65	0	0.050	Non-significant
KCNK6	Restless legs syndrome	0.9618	21	0	0.962	Non-significant
KCNK7	Restless legs syndrome	0.945	11	0	0.945	Non-significant
KCNMA1	Restless legs syndrome	0.5256	70	0	0.526	Non-significant
KCNMB3	Restless legs syndrome	0.9896	8	0	0.990	Non-significant
KCNMB4	Restless legs syndrome	0.4232	29	0	0.423	Non-significant
KCNN4	Restless legs syndrome	0.7348	56	0	0.735	Non-significant
KCNQ5	Restless legs syndrome	0.7608	32	0	0.761	Non-significant
KCNRG	Restless legs syndrome	0.89	11	0	0.890	Non-significant
KCNT1	Restless legs syndrome	0.5812	25	0	0.581	Non-significant
