## Supplementary material for "Potassium Channel Regulation Dysfunction as a Potential Driving Factor of Membrane Potential Disturbance in Restless Legs Syndrome": all_mr_presso_results.csv

exposure	outcome	global_test_pval	snp_count_used	outlier_count	formatted_global_pval	significance
KCNMA1_Microglia	Restless legs syndrome	0.4114	8	0	0.411	Non-significant
KCNN4_Excitatory_neurons	Restless legs syndrome	0.2886	5	0	0.289	Non-significant
KCNT1_Inhibitory_neurons	Restless legs syndrome	0.4452	4	0	0.445	Non-significant
