## Supplementary material for "Potassium Channel Regulation Dysfunction as a Potential Driving Factor of Membrane Potential Disturbance in Restless Legs Syndrome": all_mr_results.csv

id.exposure	id.outcome	outcome	exposure	method	nsnp	b	se	pval	het_Q	het_Q_pval	pleio_pval	egger_intercept	lo_ci	up_ci	or	or_lci95	or_uci95	mr_presso_global_test_pval	estimate	formatted_pval	fdr_pval	formatted_fdr_pval
biFPGD	WglHU6	Restless legs syndrome	KCNAB1_Oligodendrocytes	Inverse variance weighted	2	-0.0796369680543462	0.0447105341884741	0.0748850268083524	0.00110887726452746	0.973435506251064	NA	NA	-0.167269615063755	0.00799567895506294	0.923451527947055	0.845971493928355	1.00802772976174	NA	0.92 (0.85-1.01)	0.075	0.411867647445938	0.412
SRKTJ3	WglHU6	Restless legs syndrome	KCNK13_Excitatory_neurons	Wald ratio	1	0.0576668588895296	0.128667095556985	0.654018584294363	NA	NA	NA	NA	-0.194520648402161	0.309854366181221	1.05936201987848	0.823229179713854	1.36322656778407	NA	1.06 (0.82-1.36)	0.654	0.808546736341733	0.809
2LWClu	WglHU6	Restless legs syndrome	KCNK6_Excitatory_neurons	Wald ratio	1	-0.0128275174002898	0.0636624937644013	0.840313464136575	NA	NA	NA	NA	-0.137606005178516	0.111950970377937	0.987254404541871	0.871441967739389	1.11845802172659	NA	0.99 (0.87-1.12)	0.840	0.848414110313491	0.848
9QB6m1	WglHU6	Restless legs syndrome	KCNMA1_Astrocytes	MR Egger	3	-1.15213404757749	0.576010029535722	0.295142040742011	0.268792501094668	0.604142925170525	0.291828584540372	0.301417387443808	-2.2811137054675	-0.0231543896874737	0.315961771942908	0.102170355645327	0.977111616170328	NA	0.32 (0.10-0.98)	0.295	NA	NA
9QB6m1	WglHU6	Restless legs syndrome	KCNMA1_Astrocytes	Weighted median	3	-0.0305957399524189	0.0603984808600061	0.612460263187172	0.268792501094668	0.604142925170525	0.291828584540372	0.301417387443808	-0.148976762438031	0.0877852825331931	0.96986757254685	0.861589135897275	1.09175367827534	NA	0.97 (0.86-1.09)	0.612	NA	NA
9QB6m1	WglHU6	Restless legs syndrome	KCNMA1_Astrocytes	Inverse variance weighted	3	0.0119848197746328	0.0627010345963412	0.848414110313491	0.268792501094668	0.604142925170525	0.291828584540372	0.301417387443808	-0.110909208034196	0.134878847583462	1.01205692549725	0.895020005866003	1.14439812935344	NA	1.01 (0.90-1.14)	0.848	0.848414110313491	0.848
9QB6m1	WglHU6	Restless legs syndrome	KCNMA1_Astrocytes	Simple mode	3	-0.0442101747361463	0.0721503122965148	0.602433473901854	0.268792501094668	0.604142925170525	0.291828584540372	0.301417387443808	-0.185624786837315	0.0972044373650227	0.956752851062014	0.83058518301571	1.10208565807991	NA	0.96 (0.83-1.10)	0.602	NA	NA
9QB6m1	WglHU6	Restless legs syndrome	KCNMA1_Astrocytes	Weighted mode	3	-0.0442101747361463	0.0666544066684435	0.57537613689498	0.268792501094668	0.604142925170525	0.291828584540372	0.301417387443808	-0.174852811806296	0.086432462334003	0.956752851062014	0.839580588025384	1.09027773041796	NA	0.96 (0.84-1.09)	0.575	NA	NA
cyeM9L	WglHU6	Restless legs syndrome	KCNMA1_Microglia	MR Egger	8	-0.067587734883739	0.0388441534042357	0.132515532269903	3.68529487483901	0.719175794286745	0.0984387528589443	0.0526484183518447	-0.143722275556041	0.00854680578856286	0.934645715985518	0.866128259648994	1.00858343401022	0.4114	0.93 (0.87-1.01)	0.133	NA	NA
cyeM9L	WglHU6	Restless legs syndrome	KCNMA1_Microglia	Weighted median	8	-0.00959831490516442	0.0135210193200906	0.477777924967058	3.68529487483901	0.719175794286745	0.0984387528589443	0.0526484183518447	-0.0360995127725419	0.0169028829622131	0.990447601893949	0.96454430422917	1.0170465449811	0.4114	0.99 (0.96-1.02)	0.478	NA	NA
cyeM9L	WglHU6	Restless legs syndrome	KCNMA1_Microglia	Inverse variance weighted	8	0.00569592439250766	0.010511446500318	0.587902370682649	3.68529487483901	0.719175794286745	0.0984387528589443	0.0526484183518447	-0.0149065107481155	0.0262983595331308	1.0057121770131	0.98520404128651	1.02664721276583	0.4114	1.01 (0.99-1.03)	0.588	0.808546736341733	0.809
cyeM9L	WglHU6	Restless legs syndrome	KCNMA1_Microglia	Simple mode	8	-0.0102984174667453	0.0221411169542561	0.655963695051027	3.68529487483901	0.719175794286745	0.0984387528589443	0.0526484183518447	-0.0536950066970872	0.0330981717635965	0.98975442966489	0.947721111019227	1.03365200970119	0.4114	0.99 (0.95-1.03)	0.656	NA	NA
cyeM9L	WglHU6	Restless legs syndrome	KCNMA1_Microglia	Weighted mode	8	-0.0118739698472889	0.0154430414295287	0.467104312053054	3.68529487483901	0.719175794286745	0.0984387528589443	0.0526484183518447	-0.0421423310491652	0.0183943913545874	0.988196247538189	0.958733313342595	1.0185646102605	0.4114	0.99 (0.96-1.02)	0.467	NA	NA
a4Fm9E	WglHU6	Restless legs syndrome	KCNMA1_OPCs_COPs	Inverse variance weighted	2	0.0233567946000477	0.0329710114405684	0.478694442828012	0.0344500066628621	0.852752861890226	NA	NA	-0.0412663878234664	0.0879799770235618	1.02363170066282	0.959573477207873	1.09196625739466	NA	1.02 (0.96-1.09)	0.479	0.808546736341733	0.809
GrNtin	WglHU6	Restless legs syndrome	KCNN4_Excitatory_neurons	MR Egger	5	0.0146509987039727	0.118012634601757	0.909049507254151	5.68934244232645	0.127742370887749	0.841735316970768	-0.0115066978901321	-0.216653765115471	0.245955762523416	1.01475885065471	0.805208712392484	1.27884299950316	0.2886	1.01 (0.81-1.28)	0.909	NA	NA
GrNtin	WglHU6	Restless legs syndrome	KCNN4_Excitatory_neurons	Weighted median	5	-0.0155555361889504	0.0255991774657113	0.54341455224587	5.68934244232645	0.127742370887749	0.841735316970768	-0.0115066978901321	-0.0657299240217447	0.0346188516438438	0.984564826255149	0.936383724894818	1.0352250592648	0.2886	0.98 (0.94-1.04)	0.543	NA	NA
GrNtin	WglHU6	Restless legs syndrome	KCNN4_Excitatory_neurons	Inverse variance weighted	5	-0.0103389229175109	0.023616148692404	0.661538238825054	5.68934244232645	0.127742370887749	0.841735316970768	-0.0115066978901321	-0.0566265743546227	0.0359487285196009	0.9897143400275	0.944946870884964	1.03660269697355	0.2886	0.99 (0.94-1.04)	0.662	0.808546736341733	0.809
GrNtin	WglHU6	Restless legs syndrome	KCNN4_Excitatory_neurons	Simple mode	5	-0.00590699997392084	0.032031082412622	0.862660318590378	5.68934244232645	0.127742370887749	0.841735316970768	-0.0115066978901321	-0.0686879215026601	0.0568739215548184	0.994110412049282	0.933617996720514	1.05852234513067	0.2886	0.99 (0.93-1.06)	0.863	NA	NA
GrNtin	WglHU6	Restless legs syndrome	KCNN4_Excitatory_neurons	Weighted mode	5	-0.0014474380080499	0.0307692664604284	0.96473499557695	5.68934244232645	0.127742370887749	0.841735316970768	-0.0115066978901321	-0.0617552002704895	0.0588603242543897	0.998553609025111	0.940112998031983	1.0606270865145	0.2886	1.00 (0.94-1.06)	0.965	NA	NA
C1c4cf	WglHU6	Restless legs syndrome	KCNN4_Inhibitory_neurons	Wald ratio	1	-0.0403690182639225	0.0288350130456589	0.161513318467542	NA	NA	NA	NA	-0.096885643833414	0.016147607305569	0.960434955710947	0.907659796693528	1.01627868449367	NA	0.96 (0.91-1.02)	0.162	0.592215501047654	0.592
ElhKYf	WglHU6	Restless legs syndrome	KCNN4_Microglia	Inverse variance weighted	2	-0.0284219954426644	0.0280535919156814	0.310997051294475	1.40919651424225	0.235189822233116	NA	NA	-0.0834070355974	0.0265630447120711	0.971978109911314	0.919976607771713	1.02691898703277	NA	0.97 (0.92-1.03)	0.311	0.808546736341733	0.809
KmJWdK	WglHU6	Restless legs syndrome	KCNT1_Excitatory_neurons	MR Egger	3	-0.245258058691377	0.219168806476361	0.464275330727288	0.0877022624799997	0.767118831785502	0.417903783753065	0.0641237737481221	-0.674828919385045	0.184312802002292	0.782502580592579	0.509243534852662	1.20239187486436	NA	0.78 (0.51-1.20)	0.464	NA	NA
KmJWdK	WglHU6	Restless legs syndrome	KCNT1_Excitatory_neurons	Weighted median	3	0.0242012128476439	0.05200012257265	0.641640135154636	0.0877022624799997	0.767118831785502	0.417903783753065	0.0641237737481221	-0.0777190273947501	0.126121453090038	1.02449643899871	0.925224352722587	1.13441993872349	NA	1.02 (0.93-1.13)	0.642	NA	NA
KmJWdK	WglHU6	Restless legs syndrome	KCNT1_Excitatory_neurons	Inverse variance weighted	3	0.0323782789081743	0.0477842067167584	0.498029322083636	0.0877022624799997	0.767118831785502	0.417903783753065	0.0641237737481221	-0.0612787662566721	0.126035324073021	1.03290815878302	0.940561006555852	1.13432223645684	NA	1.03 (0.94-1.13)	0.498	0.808546736341733	0.809
KmJWdK	WglHU6	Restless legs syndrome	KCNT1_Excitatory_neurons	Simple mode	3	0.0641393838778607	0.0790647573155505	0.502426548780165	0.0877022624799997	0.767118831785502	0.417903783753065	0.0641237737481221	-0.0908275404606182	0.21910630821634	1.06624100521063	0.913175183091535	1.24496361951464	NA	1.07 (0.91-1.24)	0.502	NA	NA
KmJWdK	WglHU6	Restless legs syndrome	KCNT1_Excitatory_neurons	Weighted mode	3	-0.00308076375790725	0.0569957258065409	0.961806969060129	0.0877022624799997	0.767118831785502	0.417903783753065	0.0641237737481221	-0.114792386338727	0.108630858822913	0.996923976925201	0.891551222907302	1.11475077396837	NA	1.00 (0.89-1.11)	0.962	NA	NA
M1zlsQ	WglHU6	Restless legs syndrome	KCNT1_Inhibitory_neurons	MR Egger	4	0.0753079259263592	0.183204924929385	0.720889054405772	2.34878303643042	0.309006947593681	0.529767110189836	-0.0481269838203724	-0.283773726935235	0.434389578787953	1.07821611046716	0.752936994794038	1.54402026850724	0.4452	1.08 (0.75-1.54)	0.721	NA	NA
M1zlsQ	WglHU6	Restless legs syndrome	KCNT1_Inhibitory_neurons	Weighted median	4	-0.038433353182282	0.0374452323918707	0.304708530790695	2.34878303643042	0.309006947593681	0.529767110189836	-0.0481269838203724	-0.111826008670349	0.0349593023057846	0.962295836557913	0.894199826982965	1.03557756232303	0.4452	0.96 (0.89-1.04)	0.305	NA	NA
M1zlsQ	WglHU6	Restless legs syndrome	KCNT1_Inhibitory_neurons	Inverse variance weighted	4	-0.0601475246100993	0.0326931553529548	0.0658036370816649	2.34878303643042	0.309006947593681	0.529767110189836	-0.0481269838203724	-0.124226109101891	0.00393105988169219	0.941625610386174	0.88318012324014	1.00393879663214	0.4452	0.94 (0.88-1.00)	0.066	0.411867647445938	0.412
M1zlsQ	WglHU6	Restless legs syndrome	KCNT1_Inhibitory_neurons	Simple mode	4	-0.0518909671245011	0.0601516776917346	0.451766543640314	2.34878303643042	0.309006947593681	0.529767110189836	-0.0481269838203724	-0.169788255400301	0.0660063211512988	0.949432380542131	0.843843476979772	1.06823346961004	0.4452	0.95 (0.84-1.07)	0.452	NA	NA
M1zlsQ	WglHU6	Restless legs syndrome	KCNT1_Inhibitory_neurons	Weighted mode	4	-0.0292531404402429	0.04404428767458	0.554064779951254	2.34878303643042	0.309006947593681	0.529767110189836	-0.0481269838203724	-0.11557994428242	0.0570736634019338	0.971170590796728	0.890849351078138	1.05873379745633	0.4452	0.97 (0.89-1.06)	0.554	NA	NA
