## Supplementary material for "Potassium Channel Regulation Dysfunction as a Potential Driving Factor of Membrane Potential Disturbance in Restless Legs Syndrome": all_mr_presso_results.csv

exposure	outcome	global_test_pval	snp_count_used	outlier_count	formatted_global_pval	significance
KCNAB1_Oligodendrocytes	Restless legs syndrome	0.4328	4	0	0.433	Non-significant
KCNMA1_Astrocytes	Restless legs syndrome	0.2744	5	0	0.274	Non-significant
KCNMA1_Microglia	Restless legs syndrome	0.9536	9	0	0.954	Non-significant
KCNMA1_OPCs_COPs	Restless legs syndrome	0.7352	4	0	0.735	Non-significant
KCNN4_Excitatory_neurons	Restless legs syndrome	0.6336	6	0	0.634	Non-significant
KCNT1_Excitatory_neurons	Restless legs syndrome	0.5328	4	0	0.533	Non-significant
KCNT1_Inhibitory_neurons	Restless legs syndrome	0.7966	5	0	0.797	Non-significant
