## Supplementary material for "Potassium Channel Regulation Dysfunction as a Potential Driving Factor of Membrane Potential Disturbance in Restless Legs Syndrome": all_mr_results.csv

id.exposure	id.outcome	outcome	exposure	method	nsnp	b	se	pval	het_Q	het_Q_pval	pleio_pval	egger_intercept	lo_ci	up_ci	or	or_lci95	or_uci95	mr_presso_global_test_pval	estimate	formatted_pval	fdr_pval	formatted_fdr_pval
mEMtZG	lrYQLI	Restless legs syndrome	KCNAB1_Oligodendrocytes	MR Egger	4	0.120727330539927	0.283881994619568	0.71202542388211	3.33470389474743	0.188746214369679	0.924025425680698	0.0103852567888907	-0.435681378914426	0.67713603999428	1.12831721277391	0.646823784802835	1.96823271276265	0.4328	1.13 (0.65-1.97)	0.712	NA	NA
mEMtZG	lrYQLI	Restless legs syndrome	KCNAB1_Oligodendrocytes	Weighted median	4	0.122946979656708	0.0511002156424404	0.0161283849578386	3.33470389474743	0.188746214369679	0.924025425680698	0.0103852567888907	0.0227905569975251	0.223103402315891	1.13082446265679	1.02305224597277	1.24994981475955	0.4328	1.13 (1.02-1.25)	0.016	NA	NA
mEMtZG	lrYQLI	Restless legs syndrome	KCNAB1_Oligodendrocytes	Inverse variance weighted	4	0.150842780058268	0.0407833818343412	0.000216763377716184	3.33470389474743	0.188746214369679	0.924025425680698	0.0103852567888907	0.0709073516629592	0.230778208453577	1.16281382618779	1.07348176496062	1.25957984430512	0.4328	1.16 (1.07-1.26)	2.17e-04	0.00238439715487802	0.002
mEMtZG	lrYQLI	Restless legs syndrome	KCNAB1_Oligodendrocytes	Simple mode	4	0.133296517021167	0.0786391308588135	0.188639141369021	3.33470389474743	0.188746214369679	0.924025425680698	0.0103852567888907	-0.0208361794621072	0.287429213504442	1.14258874511744	0.9793793938874	1.33299623069172	0.4328	1.14 (0.98-1.33)	0.189	NA	NA
mEMtZG	lrYQLI	Restless legs syndrome	KCNAB1_Oligodendrocytes	Weighted mode	4	0.100567133652426	0.0594894742982884	0.189511732609806	3.33470389474743	0.188746214369679	0.924025425680698	0.0103852567888907	-0.016032235972219	0.217166503277071	1.10579787546248	0.984095596265662	1.24255097372394	0.4328	1.11 (0.98-1.24)	0.190	NA	NA
XrJjSr	lrYQLI	Restless legs syndrome	KCNK13_Excitatory_neurons	Wald ratio	1	0.206667355557852	0.205000683335611	0.31339201819615	NA	NA	NA	NA	-0.195133983779946	0.60846869489565	1.22957349295698	0.822724418943553	1.83761529349497	NA	1.23 (0.82-1.84)	0.313	0.448940440967199	0.449
IJfLiL	lrYQLI	Restless legs syndrome	KCNK6_Excitatory_neurons	Wald ratio	1	0.181723163170772	0.0916929947502197	0.0474943202325129	NA	NA	NA	NA	0.00200489346034158	0.361441432881203	1.19928214245429	1.00200690460305	1.43539695245866	NA	1.20 (1.00-1.44)	0.047	0.133057289189579	0.133
PUAmBs	lrYQLI	Restless legs syndrome	KCNMA1_Astrocytes	MR Egger	5	0.502821116081314	0.363523958020063	0.260572262368783	3.96239116252299	0.265553946951403	0.296316100513635	-0.122383098752931	-0.209685841638011	1.21532807380064	1.65337907180013	0.810838937793844	3.37139995090084	0.2744	1.65 (0.81-3.37)	0.261	NA	NA
PUAmBs	lrYQLI	Restless legs syndrome	KCNMA1_Astrocytes	Weighted median	5	0.0568226560020458	0.0584742603512934	0.331172438038218	3.96239116252299	0.265553946951403	0.296316100513635	-0.122383098752931	-0.0577868942864892	0.171432206290581	1.05846808078848	0.943851066061154	1.18700366862271	0.2744	1.06 (0.94-1.19)	0.331	NA	NA
PUAmBs	lrYQLI	Restless legs syndrome	KCNMA1_Astrocytes	Inverse variance weighted	5	0.0486874771242406	0.0540063250164014	0.36731490624589	3.96239116252299	0.265553946951403	0.296316100513635	-0.122383098752931	-0.0571649199079061	0.154539874156387	1.04989218413829	0.944438299844695	1.16712081508758	0.2744	1.05 (0.94-1.17)	0.367	0.448940440967199	0.449
PUAmBs	lrYQLI	Restless legs syndrome	KCNMA1_Astrocytes	Simple mode	5	0.135619204059123	0.0952849098722826	0.227739287178151	3.96239116252299	0.265553946951403	0.296316100513635	-0.122383098752931	-0.0511392192905506	0.322377627408797	1.14524570563482	0.950146382618818	1.3804059566695	0.2744	1.15 (0.95-1.38)	0.228	NA	NA
PUAmBs	lrYQLI	Restless legs syndrome	KCNMA1_Astrocytes	Weighted mode	5	0.0900300004708675	0.0795093117038871	0.320776279794634	3.96239116252299	0.265553946951403	0.296316100513635	-0.122383098752931	-0.0658082504687512	0.245868251410486	1.09420710994133	0.936310384156909	1.27873109142568	0.2744	1.09 (0.94-1.28)	0.321	NA	NA
cAqMhu	lrYQLI	Restless legs syndrome	KCNMA1_Microglia	MR Egger	9	0.100197294919203	0.056814287233264	0.121164912863419	1.78699794221535	0.970684065295585	0.343867556512746	-0.0384089331842892	-0.0111587080579942	0.211553297896401	1.1053889841936	0.988903319394974	1.2355958185317	0.9536	1.11 (0.99-1.24)	0.121	NA	NA
cAqMhu	lrYQLI	Restless legs syndrome	KCNMA1_Microglia	Weighted median	9	0.0496823093642913	0.0188260022947039	0.00831446061002221	1.78699794221535	0.970684065295585	0.343867556512746	-0.0384089331842892	0.0127833448666717	0.086581273861911	1.05093717043849	1.0128654010979	1.0904399883855	0.9536	1.05 (1.01-1.09)	0.008	NA	NA
cAqMhu	lrYQLI	Restless legs syndrome	KCNMA1_Microglia	Inverse variance weighted	9	0.0444223295243741	0.0144457254001228	0.00210418341478185	1.78699794221535	0.970684065295585	0.343867556512746	-0.0384089331842892	0.0161087077401335	0.0727359513086147	1.04542377499517	1.01623915246337	1.07544652917173	0.9536	1.05 (1.02-1.08)	0.002	0.0115730087813002	0.012
cAqMhu	lrYQLI	Restless legs syndrome	KCNMA1_Microglia	Simple mode	9	0.048915266714349	0.0264980924025978	0.102102651588458	1.78699794221535	0.970684065295585	0.343867556512746	-0.0384089331842892	-0.00302099439474263	0.100851527823441	1.0501313658891	0.996983564217155	1.10611240265531	0.9536	1.05 (1.00-1.11)	0.102	NA	NA
cAqMhu	lrYQLI	Restless legs syndrome	KCNMA1_Microglia	Weighted mode	9	0.0508947958355891	0.0240826758332078	0.0675218333029914	1.78699794221535	0.970684065295585	0.343867556512746	-0.0384089331842892	0.00369275120250184	0.0980968404686764	1.05221219035583	1.00369957780862	1.10306960171355	0.9536	1.05 (1.00-1.10)	0.068	NA	NA
a1CHYC	lrYQLI	Restless legs syndrome	KCNMA1_OPCs_COPs	MR Egger	4	-0.0972564107344924	0.161308966946716	0.607824220923617	1.21588589518335	0.544469720661941	0.686576082444156	0.0238669986772808	-0.413421985950056	0.218909164481072	0.907323328862897	0.661383129544337	1.24471820692799	0.7352	0.91 (0.66-1.24)	0.608	NA	NA
a1CHYC	lrYQLI	Restless legs syndrome	KCNMA1_OPCs_COPs	Weighted median	4	-0.0436040984441173	0.0457439974115756	0.340478557108558	1.21588589518335	0.544469720661941	0.686576082444156	0.0238669986772808	-0.133262333370805	0.0460541364825708	0.957332892039161	0.875235458521729	1.04713109741693	0.7352	0.96 (0.88-1.05)	0.340	NA	NA
a1CHYC	lrYQLI	Restless legs syndrome	KCNMA1_OPCs_COPs	Inverse variance weighted	4	-0.0241235524397141	0.0383681287844669	0.529519710520964	1.21588589518335	0.544469720661941	0.686576082444156	0.0238669986772808	-0.0993250848572693	0.0510779799778411	0.976165094727905	0.905448312638921	1.05240495659871	0.7352	0.98 (0.91-1.05)	0.530	0.58247168157306	0.582
a1CHYC	lrYQLI	Restless legs syndrome	KCNMA1_OPCs_COPs	Simple mode	4	-0.045287257043966	0.0608058154312345	0.510439112227828	1.21588589518335	0.544469720661941	0.686576082444156	0.0238669986772808	-0.164466655289186	0.0738921412012535	0.955722904261488	0.848346044326238	1.076690668671	0.7352	0.96 (0.85-1.08)	0.510	NA	NA
a1CHYC	lrYQLI	Restless legs syndrome	KCNMA1_OPCs_COPs	Weighted mode	4	-0.045287257043966	0.0536827292407698	0.460840200948454	1.21588589518335	0.544469720661941	0.686576082444156	0.0238669986772808	-0.150505406355875	0.0599308922679427	0.955722904261488	0.860273079052426	1.06176316796536	0.7352	0.96 (0.86-1.06)	0.461	NA	NA
oBWjBN	lrYQLI	Restless legs syndrome	KCNN4_Excitatory_neurons	MR Egger	6	0.0339990507185283	0.128260287088681	0.804048739547289	3.74618679891411	0.4414439985409	0.65894396545289	-0.0268666748148212	-0.217391111975286	0.285389213412343	1.03458362461659	0.80461521311121	1.33027969007199	0.6336	1.03 (0.80-1.33)	0.804	NA	NA
oBWjBN	lrYQLI	Restless legs syndrome	KCNN4_Excitatory_neurons	Weighted median	6	-0.0271758288656672	0.0338077223684573	0.42149230144926	3.74618679891411	0.4414439985409	0.65894396545289	-0.0268666748148212	-0.0934389647078436	0.0390873069765091	0.973190111566589	0.910793606283595	1.03986126683029	0.6336	0.97 (0.91-1.04)	0.421	NA	NA
oBWjBN	lrYQLI	Restless legs syndrome	KCNN4_Excitatory_neurons	Inverse variance weighted	6	-0.0256132401433016	0.0276207914560089	0.353761769814999	3.74618679891411	0.4414439985409	0.65894396545289	-0.0268666748148212	-0.079749991397079	0.0285235111104758	0.974711996189852	0.923347162266505	1.02893420193584	0.6336	0.97 (0.92-1.03)	0.354	0.448940440967199	0.449
oBWjBN	lrYQLI	Restless legs syndrome	KCNN4_Excitatory_neurons	Simple mode	6	-0.0216556067159859	0.044541654546564	0.647393000887784	3.74618679891411	0.4414439985409	0.65894396545289	-0.0268666748148212	-0.108957249627251	0.0656460361952795	0.978577192437914	0.89676875387728	1.06784867048425	0.6336	0.98 (0.90-1.07)	0.647	NA	NA
oBWjBN	lrYQLI	Restless legs syndrome	KCNN4_Excitatory_neurons	Weighted mode	6	-0.0333732892280587	0.0410268782836687	0.45294038756211	3.74618679891411	0.4414439985409	0.65894396545289	-0.0268666748148212	-0.113785970664049	0.0470393922079321	0.967177455269376	0.892448945698185	1.048163297733	0.6336	0.97 (0.89-1.05)	0.453	NA	NA
NgxfR8	lrYQLI	Restless legs syndrome	KCNN4_Inhibitory_neurons	Inverse variance weighted	2	-0.0135355482941036	0.0357967551263607	0.705339807052441	0.219922977058981	0.639098612250146	NA	NA	-0.0836971883417705	0.0566260917535634	0.98655564532415	0.919709712756245	1.05826004425258	NA	0.99 (0.92-1.06)	0.705	0.705339807052441	0.705
UTulwL	lrYQLI	Restless legs syndrome	KCNN4_Microglia	Inverse variance weighted	2	-0.0576101116589542	0.0358984753211354	0.108536363655825	0.203115338646401	0.652217898781376	NA	NA	-0.12797112328838	0.0127508999704712	0.944017937282146	0.879878786783784	1.0128325393182	NA	0.94 (0.88-1.01)	0.109	0.238780000042815	0.239
tY8FrQ	lrYQLI	Restless legs syndrome	KCNT1_Excitatory_neurons	MR Egger	4	-0.396078297507752	0.349433210228038	0.374592978595681	0.139339582505233	0.932701755339976	0.262325917352745	0.130016439978401	-1.08096738955471	0.288810794539201	0.672954003253274	0.339267163333348	1.33483914577858	0.5328	0.67 (0.34-1.33)	0.375	NA	NA
tY8FrQ	lrYQLI	Restless legs syndrome	KCNT1_Excitatory_neurons	Weighted median	4	0.0714058707409784	0.0855200637619144	0.403739978195036	0.139339582505233	0.932701755339976	0.262325917352745	0.130016439978401	-0.0962134542323738	0.23902519571433	1.07401704951405	0.908270121274085	1.27001053500336	0.5328	1.07 (0.91-1.27)	0.404	NA	NA
tY8FrQ	lrYQLI	Restless legs syndrome	KCNT1_Excitatory_neurons	Inverse variance weighted	4	0.133625169490173	0.0676934104542363	0.0483844687962106	0.139339582505233	0.932701755339976	0.262325917352745	0.130016439978401	0.000946084999870173	0.266304253980476	1.14296432144324	1.00094653267945	1.3051320899181	0.5328	1.14 (1.00-1.31)	0.048	0.133057289189579	0.133
tY8FrQ	lrYQLI	Restless legs syndrome	KCNT1_Excitatory_neurons	Simple mode	4	0.0796946689532613	0.113032893877713	0.531585556165433	0.139339582505233	0.932701755339976	0.262325917352745	0.130016439978401	-0.141849803047055	0.301239140953578	1.08295635699136	0.867751580341826	1.35153250966826	0.5328	1.08 (0.87-1.35)	0.532	NA	NA
tY8FrQ	lrYQLI	Restless legs syndrome	KCNT1_Excitatory_neurons	Weighted mode	4	0.0686167254418718	0.0968863575754423	0.529877545217454	0.139339582505233	0.932701755339976	0.262325917352745	0.130016439978401	-0.121280535405995	0.258513986289739	1.07102563359533	0.885785430558522	1.29500426203103	0.5328	1.07 (0.89-1.30)	0.530	NA	NA
dgjPUw	lrYQLI	Restless legs syndrome	KCNT1_Inhibitory_neurons	MR Egger	5	0.0524132120442793	0.214993921596088	0.823114722536422	1.59518938839438	0.660481084941937	0.944245732737628	0.00508381230451412	-0.368974874284054	0.473801298372612	1.05381109999861	0.69144278322702	1.60608782305514	0.7966	1.05 (0.69-1.61)	0.823	NA	NA
dgjPUw	lrYQLI	Restless legs syndrome	KCNT1_Inhibitory_neurons	Weighted median	5	0.0529807792079612	0.0631870350311929	0.401763716069666	1.59518938839438	0.660481084941937	0.944245732737628	0.00508381230451412	-0.0708658094531768	0.176827367869099	1.0544093783412	0.931586893895082	1.19342505183321	0.7966	1.05 (0.93-1.19)	0.402	NA	NA
dgjPUw	lrYQLI	Restless legs syndrome	KCNT1_Inhibitory_neurons	Inverse variance weighted	5	0.0682883392210161	0.0502396265553304	0.174066582476771	1.59518938839438	0.660481084941937	0.944245732737628	0.00508381230451412	-0.0301813288274316	0.166758007269464	1.07067398127712	0.970269579751054	1.18146832396614	0.7966	1.07 (0.97-1.18)	0.174	0.31912206787408	0.319
dgjPUw	lrYQLI	Restless legs syndrome	KCNT1_Inhibitory_neurons	Simple mode	5	0.0809847500629953	0.0905077706130946	0.4214794509956	1.59518938839438	0.660481084941937	0.944245732737628	0.00508381230451412	-0.0964104803386702	0.258379980464661	1.08435436010499	0.908091185976667	1.29483073554346	0.7966	1.08 (0.91-1.29)	0.421	NA	NA
dgjPUw	lrYQLI	Restless legs syndrome	KCNT1_Inhibitory_neurons	Weighted mode	5	0.0442302672583353	0.0703546553976304	0.563674873814195	1.59518938839438	0.660481084941937	0.944245732737628	0.00508381230451412	-0.0936648573210204	0.182125391837691	1.04522300781649	0.910587887971805	1.19976462513939	0.7966	1.05 (0.91-1.20)	0.564	NA	NA
