## Supplementary material for "Potassium Channel Regulation Dysfunction as a Potential Driving Factor of Membrane Potential Disturbance in Restless Legs Syndrome": all_palindromic_snp_stats.csv

exposure	total_snps	palindromic_snps	palindromic_near_0.5	remaining_snps	removed_snp_details
KCNAB1_Oligodendrocytes	4	0	0	4	无
KCNK13_Excitatory_neurons	1	0	0	1	无
KCNK6_Excitatory_neurons	1	1	0	1	无
KCNMA1_Astrocytes	5	0	0	5	无
KCNMA1_Microglia	9	4	0	9	无
KCNMA1_OPCs_COPs	4	0	0	4	无
KCNN4_Excitatory_neurons	6	2	0	6	无
KCNN4_Inhibitory_neurons	2	0	0	2	无
KCNN4_Microglia	2	2	0	2	无
KCNT1_Excitatory_neurons	4	0	0	4	无
KCNT1_Inhibitory_neurons	5	0	0	5	无
