## Supplementary material for "Potassium Channel Regulation Dysfunction as a Potential Driving Factor of Membrane Potential Disturbance in Restless Legs Syndrome": all_mr_presso_results.csv

exposure	outcome	global_test_pval	snp_count_used	outlier_count	formatted_global_pval	significance
KCNAB1_Oligodendrocytes	Restless legs syndrome	0.3904	4	0	0.390	Non-significant
KCNMA1_Astrocytes	Restless legs syndrome	0.3172	5	0	0.317	Non-significant
KCNMA1_Microglia	Restless legs syndrome	0.5134	9	0	0.513	Non-significant
KCNMA1_OPCs_COPs	Restless legs syndrome	0.8158	4	0	0.816	Non-significant
KCNN4_Excitatory_neurons	Restless legs syndrome	0.9574	6	0	0.957	Non-significant
KCNT1_Excitatory_neurons	Restless legs syndrome	0.7896	4	0	0.790	Non-significant
KCNT1_Inhibitory_neurons	Restless legs syndrome	0.9826	5	0	0.983	Non-significant
