## Supplementary material for "Potassium Channel Regulation Dysfunction as a Potential Driving Factor of Membrane Potential Disturbance in Restless Legs Syndrome": all_mr_results.csv

id.exposure	id.outcome	outcome	exposure	method	nsnp	b	se	pval	het_Q	het_Q_pval	pleio_pval	egger_intercept	lo_ci	up_ci	or	or_lci95	or_uci95	mr_presso_global_test_pval	estimate	formatted_pval	fdr_pval	formatted_fdr_pval
nOmftF	VZ416j	Restless legs syndrome	KCNAB1_Oligodendrocytes	MR Egger	4	0.219545795270989	0.245506756713223	0.465550763156333	3.14778807267871	0.207236622159807	0.670967287321463	-0.0411839413590111	-0.261647447886927	0.700739038428906	1.2455108851582	0.769782364273051	2.01524149817662	0.3904	1.25 (0.77-2.02)	0.466	NA	NA
nOmftF	VZ416j	Restless legs syndrome	KCNAB1_Oligodendrocytes	Weighted median	4	0.105073406114122	0.0440963920894842	0.0171809724961149	3.14778807267871	0.207236622159807	0.670967287321463	-0.0411839413590111	0.0186444776187333	0.191502334609511	1.11079214629811	1.01881937113344	1.21106766050677	0.3904	1.11 (1.02-1.21)	0.017	NA	NA
nOmftF	VZ416j	Restless legs syndrome	KCNAB1_Oligodendrocytes	Inverse variance weighted	4	0.100410000698123	0.036883609561407	0.00648199509549606	3.14778807267871	0.207236622159807	0.670967287321463	-0.0411839413590111	0.0281181259577654	0.172701875438481	1.10562413182623	1.02851717182188	1.18851172772467	0.3904	1.11 (1.03-1.19)	0.006	0.0713019460504567	0.071
nOmftF	VZ416j	Restless legs syndrome	KCNAB1_Oligodendrocytes	Simple mode	4	0.141184245746658	0.067405935349362	0.127225452902664	3.14778807267871	0.207236622159807	0.670967287321463	-0.0411839413590111	0.0090686124619086	0.273299879031408	1.15163681262335	1.00910985691026	1.31429431504127	0.3904	1.15 (1.01-1.31)	0.127	NA	NA
nOmftF	VZ416j	Restless legs syndrome	KCNAB1_Oligodendrocytes	Weighted mode	4	0.145481563310109	0.0636382998247421	0.10633987063184	3.14778807267871	0.207236622159807	0.670967287321463	-0.0411839413590111	0.0207504956536148	0.270212630966604	1.15659641057627	1.02096728408115	1.31024301935573	0.3904	1.16 (1.02-1.31)	0.106	NA	NA
OA4qKB	VZ416j	Restless legs syndrome	KCNK13_Excitatory_neurons	Wald ratio	1	-0.285716952389841	0.214320714402381	0.182489791364931	NA	NA	NA	NA	-0.705785552618509	0.134351647838826	0.75147528913183	0.493720578387345	1.1437949619607	NA	0.75 (0.49-1.14)	0.182	0.30581559770476	0.306
PfjqeU	VZ416j	Restless legs syndrome	KCNK6_Excitatory_neurons	Wald ratio	1	-0.115578307242796	0.0742090885336247	0.119359327505078	NA	NA	NA	NA	-0.261028120768701	0.0298715062831081	0.890850809435018	0.770259259028062	1.03032213552673	NA	0.89 (0.77-1.03)	0.119	0.262590520511172	0.263
EvYTcD	VZ416j	Restless legs syndrome	KCNMA1_Astrocytes	MR Egger	5	-0.0418432696790232	0.363597494003116	0.915651131249573	5.11290296750125	0.163714072120461	0.753648257745658	0.0333350424348146	-0.75449435792513	0.670807818567084	0.959020076318611	0.470248331967835	1.95581662763891	0.3172	0.96 (0.47-1.96)	0.916	NA	NA
EvYTcD	VZ416j	Restless legs syndrome	KCNMA1_Astrocytes	Weighted median	5	0.067500499449153	0.0511079455965364	0.186586822794324	5.11290296750125	0.163714072120461	0.753648257745658	0.0333350424348146	-0.0326710739200583	0.167672072818364	1.06983079392385	0.967856860600512	1.18254875717635	0.3172	1.07 (0.97-1.18)	0.187	NA	NA
EvYTcD	VZ416j	Restless legs syndrome	KCNMA1_Astrocytes	Inverse variance weighted	5	0.0819268625159716	0.0453336903835238	0.070731729252209	5.11290296750125	0.163714072120461	0.753648257745658	0.0333350424348146	-0.00692717063573507	0.170780895667678	1.08537642522562	0.993096766905736	1.18623081223602	0.3172	1.09 (0.99-1.19)	0.071	0.194512255443575	0.195
EvYTcD	VZ416j	Restless legs syndrome	KCNMA1_Astrocytes	Simple mode	5	0.138080002972473	0.080342877346729	0.160806931542118	5.11290296750125	0.163714072120461	0.753648257745658	0.0333350424348146	-0.0193920366271157	0.295552042572062	1.14806739540442	0.980794779385246	1.34386802631315	0.3172	1.15 (0.98-1.34)	0.161	NA	NA
EvYTcD	VZ416j	Restless legs syndrome	KCNMA1_Astrocytes	Weighted mode	5	0.0208571083942183	0.0644860434728058	0.76256848293311	5.11290296750125	0.163714072120461	0.753648257745658	0.0333350424348146	-0.105535536812481	0.147249753600918	1.02107613800388	0.899842494744589	1.15864330223351	0.3172	1.02 (0.90-1.16)	0.763	NA	NA
xIriPV	VZ416j	Restless legs syndrome	KCNMA1_Microglia	MR Egger	9	0.0432155509678335	0.0533081559044005	0.444236481659114	7.76714934856091	0.353573689852824	0.834061550287914	-0.00775096839103897	-0.0612684346047914	0.147699536540459	1.04416294092778	0.940570724154944	1.15916455744093	0.5134	1.04 (0.94-1.16)	0.444	NA	NA
xIriPV	VZ416j	Restless legs syndrome	KCNMA1_Microglia	Weighted median	9	0.0183272160414678	0.0176477171170133	0.299035705382202	7.76714934856091	0.353573689852824	0.834061550287914	-0.00775096839103897	-0.0162623095078782	0.0529167415908139	1.01849619016197	0.983869207956381	1.05434185863904	0.5134	1.02 (0.98-1.05)	0.299	NA	NA
xIriPV	VZ416j	Restless legs syndrome	KCNMA1_Microglia	Inverse variance weighted	9	0.032011829741051	0.0129843790303466	0.0136856203341227	7.76714934856091	0.353573689852824	0.834061550287914	-0.00775096839103897	0.00656244684157159	0.0574612126405304	1.03252971979208	1.00658402687596	1.05914418845163	0.5134	1.03 (1.01-1.06)	0.014	0.0752709118376749	0.075
xIriPV	VZ416j	Restless legs syndrome	KCNMA1_Microglia	Simple mode	9	0.0169704629904111	0.0272758859257682	0.55114106264278	7.76714934856091	0.353573689852824	0.834061550287914	-0.00775096839103897	-0.0364902734240944	0.0704311994049167	1.01711527933779	0.964167471898817	1.07297074586537	0.5134	1.02 (0.96-1.07)	0.551	NA	NA
xIriPV	VZ416j	Restless legs syndrome	KCNMA1_Microglia	Weighted mode	9	0.0213800046430817	0.0221182318578997	0.362041088622786	7.76714934856091	0.353573689852824	0.834061550287914	-0.00775096839103897	-0.0219717297984017	0.064731739084565	1.02161019450214	0.978267890490777	1.06687278572244	0.5134	1.02 (0.98-1.07)	0.362	NA	NA
X7ZRER	VZ416j	Restless legs syndrome	KCNMA1_OPCs_COPs	MR Egger	4	-0.104243112222605	0.141898919539492	0.539023532332406	0.426756786311634	0.807850394314493	0.596679475552515	0.0281240841818517	-0.38236499452001	0.173878770074801	0.901006225166732	0.682245991706843	1.18991130421772	0.8158	0.90 (0.68-1.19)	0.539	NA	NA
X7ZRER	VZ416j	Restless legs syndrome	KCNMA1_OPCs_COPs	Weighted median	4	-0.03683564782571	0.0399423287287258	0.356413396483718	0.426756786311634	0.807850394314493	0.596679475552515	0.0281240841818517	-0.115122612134013	0.0414513164825926	0.963834530633158	0.891256858301748	1.04232241669474	0.8158	0.96 (0.89-1.04)	0.356	NA	NA
X7ZRER	VZ416j	Restless legs syndrome	KCNMA1_OPCs_COPs	Inverse variance weighted	4	-0.0183506646619511	0.0338731137217565	0.587992666252041	0.426756786311634	0.807850394314493	0.596679475552515	0.0281240841818517	-0.084741967556594	0.0480406382326917	0.981816683570911	0.918749320950745	1.04921329263204	0.8158	0.98 (0.92-1.05)	0.588	0.646791932877245	0.647
X7ZRER	VZ416j	Restless legs syndrome	KCNMA1_OPCs_COPs	Simple mode	4	0.0172925124342624	0.0551959015141432	0.774576254359686	0.426756786311634	0.807850394314493	0.596679475552515	0.0281240841818517	-0.0908914545334582	0.125476479401983	1.01744289349899	0.913116820211492	1.13368850361537	0.8158	1.02 (0.91-1.13)	0.775	NA	NA
X7ZRER	VZ416j	Restless legs syndrome	KCNMA1_OPCs_COPs	Weighted mode	4	-0.0402817416318134	0.0472491962302092	0.456569742902675	0.426756786311634	0.807850394314493	0.596679475552515	0.0281240841818517	-0.132890166243023	0.0523266829793966	0.960518782897265	0.875561253009699	1.05371991865454	0.8158	0.96 (0.88-1.05)	0.457	NA	NA
p4koBR	VZ416j	Restless legs syndrome	KCNN4_Excitatory_neurons	MR Egger	6	-0.0365041519575097	0.112879430917352	0.762600378217757	0.970861636530917	0.914181659786094	0.902338668587031	0.00644730127914538	-0.25774783655552	0.184739532640501	0.964154090761196	0.772790076947185	1.20290508180927	0.9574	0.96 (0.77-1.20)	0.763	NA	NA
p4koBR	VZ416j	Restless legs syndrome	KCNN4_Excitatory_neurons	Weighted median	6	-0.0134432939123907	0.0300793080161754	0.654926831925953	0.970861636530917	0.914181659786094	0.902338668587031	0.00644730127914538	-0.0723987376240945	0.045512149799313	0.986646663603587	0.930159932096174	1.04656372007587	0.9574	0.99 (0.93-1.05)	0.655	NA	NA
p4koBR	VZ416j	Restless legs syndrome	KCNN4_Excitatory_neurons	Inverse variance weighted	6	-0.0220983943170778	0.0242736384908909	0.362618681563323	0.970861636530917	0.914181659786094	0.902338668587031	0.00644730127914538	-0.0696747257592239	0.0254779371250683	0.978143986506577	0.932697152928357	1.02580527380732	0.9574	0.98 (0.93-1.03)	0.363	0.480690526774288	0.481
p4koBR	VZ416j	Restless legs syndrome	KCNN4_Excitatory_neurons	Simple mode	6	-0.00547881132500481	0.03795171470274	0.890852480810393	0.970861636530917	0.914181659786094	0.902338668587031	0.00644730127914538	-0.0798641721423752	0.0689065494923656	0.994536169989344	0.923241739818072	1.07133608756898	0.9574	0.99 (0.92-1.07)	0.891	NA	NA
p4koBR	VZ416j	Restless legs syndrome	KCNN4_Excitatory_neurons	Weighted mode	6	-0.00805252578936949	0.0368676679040395	0.83573914247531	0.970861636530917	0.914181659786094	0.902338668587031	0.00644730127914538	-0.0803131548812869	0.0642081033025479	0.991979808946118	0.922827313255199	1.06631427919673	0.9574	0.99 (0.92-1.07)	0.836	NA	NA
lHilex	VZ416j	Restless legs syndrome	KCNN4_Inhibitory_neurons	Inverse variance weighted	2	-0.0266270159555612	0.0311915177020632	0.393292249178963	0.096180710233336	0.756461985071857	NA	NA	-0.0877623906516051	0.0345083587404827	0.973724357450914	0.915978495921683	1.0351106805615	NA	0.97 (0.92-1.04)	0.393	0.480690526774288	0.481
vFKSIk	VZ416j	Restless legs syndrome	KCNN4_Microglia	Inverse variance weighted	2	-0.0105138409784341	0.030624955801301	0.731365567997533	0.00105300661407147	0.974113138675761	NA	NA	-0.0705387543489841	0.0495110723921159	0.989541236254204	0.931891623972777	1.05075722654645	NA	0.99 (0.93-1.05)	0.731	0.731365567997533	0.731
I8JUXi	VZ416j	Restless legs syndrome	KCNT1_Excitatory_neurons	MR Egger	4	-0.000312855856036222	0.282874828570139	0.999217949399015	1.12827036047594	0.568851888447724	0.810925644685306	0.0173836931327674	-0.554747519853508	0.554121808141436	0.999687193078254	0.574217221344049	1.74041189789724	0.7896	1.00 (0.57-1.74)	0.999	NA	NA
I8JUXi	VZ416j	Restless legs syndrome	KCNT1_Excitatory_neurons	Weighted median	4	0.0561452462364647	0.069160452071508	0.416899836288106	1.12827036047594	0.568851888447724	0.810925644685306	0.0173836931327674	-0.079409239823691	0.19169973229662	1.0577513069762	0.923661847876594	1.21130674605858	0.7896	1.06 (0.92-1.21)	0.417	NA	NA
I8JUXi	VZ416j	Restless legs syndrome	KCNT1_Excitatory_neurons	Inverse variance weighted	4	0.0750846818799098	0.0578882842860984	0.19460992581212	1.12827036047594	0.568851888447724	0.810925644685306	0.0173836931327674	-0.038376355320843	0.188545719080663	1.07797543200573	0.96235068692583	1.20749228716194	0.7896	1.08 (0.96-1.21)	0.195	0.30581559770476	0.306
I8JUXi	VZ416j	Restless legs syndrome	KCNT1_Excitatory_neurons	Simple mode	4	0.0237852249235582	0.0917835697381515	0.812288225657371	1.12827036047594	0.568851888447724	0.810925644685306	0.0173836931327674	-0.156110571763219	0.203681021610335	1.02407034948201	0.855464594912691	1.22590705322555	0.7896	1.02 (0.86-1.23)	0.812	NA	NA
I8JUXi	VZ416j	Restless legs syndrome	KCNT1_Excitatory_neurons	Weighted mode	4	0.0305979522002786	0.0889694994953046	0.753603917056312	1.12827036047594	0.568851888447724	0.810925644685306	0.0173836931327674	-0.143782266810518	0.204978171211076	1.03107088076398	0.866076301086704	1.22749826987009	0.7896	1.03 (0.87-1.23)	0.754	NA	NA
hUoFWI	VZ416j	Restless legs syndrome	KCNT1_Inhibitory_neurons	MR Egger	5	0.111512398210657	0.179642849202395	0.578734630935871	0.410822209634312	0.937997917275021	0.862181927634713	-0.0103878454440055	-0.240587586226038	0.463612382647352	1.11796760471748	0.786165785138393	1.58980661436152	0.9826	1.12 (0.79-1.59)	0.579	NA	NA
hUoFWI	VZ416j	Restless legs syndrome	KCNT1_Inhibitory_neurons	Weighted median	5	0.0767334250495851	0.0539175281520635	0.154688941375883	0.410822209634312	0.937997917275021	0.862181927634713	-0.0103878454440055	-0.0289449301284593	0.182411780227629	1.07975420260132	0.971469961719545	1.20010827300472	0.9826	1.08 (0.97-1.20)	0.155	NA	NA
hUoFWI	VZ416j	Restless legs syndrome	KCNT1_Inhibitory_neurons	Inverse variance weighted	5	0.0785421112299677	0.0427628264902059	0.0662554808482436	0.410822209634312	0.937997917275021	0.862181927634713	-0.0103878454440055	-0.00527302869083587	0.162357251150771	1.08170890629567	0.994740849321184	1.17628039379087	0.9826	1.08 (0.99-1.18)	0.066	0.194512255443575	0.195
hUoFWI	VZ416j	Restless legs syndrome	KCNT1_Inhibitory_neurons	Simple mode	5	0.103990826207249	0.0666618192731786	0.193780058529032	0.410822209634312	0.937997917275021	0.862181927634713	-0.0103878454440055	-0.0266663395681808	0.234647991982679	1.10959027571766	0.973686067844331	1.26446358906312	0.9826	1.11 (0.97-1.26)	0.194	NA	NA
hUoFWI	VZ416j	Restless legs syndrome	KCNT1_Inhibitory_neurons	Weighted mode	5	0.0745482005856443	0.0621227281924706	0.296346206211559	0.410822209634312	0.937997917275021	0.862181927634713	-0.0103878454440055	-0.0472123466715981	0.196308747842887	1.07739727345027	0.953884821815986	1.21690256338097	0.9826	1.08 (0.95-1.22)	0.296	NA	NA
